# Shared genetic architecture between digestive infectious diseases and cardiovascular diseases: a genome-wide cross-trait analysis

**DOI:** 10.64898/2026.11.17.26368334

**Authors:** Jinpei Ni, Jianbo Pan, Yunqing Chen

**Author notes:** Corresponding authors: Yunqing Chen. Jianbo Pan.

## Abstract

**Background:** Digestive infectious diseases and cardiovascular diseases may share common genetic, inflammatory and immune-related mechanisms. However, the shared genetic architecture between these disease groups, the specific pleiotropic loci involved and the potential contribution of intestinal infectious diseases (IID) to cardiovascular risk remain incompletely understood.

**Methods:** We analysed publicly available genome-wide association study summary statistics for 36 binary traits of European ancestry, including 16 digestive infectious disease traits and 20 cardiovascular traits. Univariate linkage disequilibrium score regression was used to estimate SNP-based heritability and prioritise traits. Global and local genetic sharing were evaluated using cross-trait LDSC and SUPERGNOVA. Multi-trait analysis of GWAS, cross-trait sensitivity analyses, FM-summary fine-mapping and Bayesian colocalisation were used to identify and refine pleiotropic loci. Candidate genes and biological functions were investigated using MAGMA, tissue- and cell-type-specific enrichment analyses, transcriptome-wide association analysis and protein-wide association analysis. Bidirectional two-sample Mendelian randomisation and two-step mediation analyses using three independent gut microbiome GWAS resources were subsequently performed.

**Results:** Sixteen traits passed heritability quality control, yielding 39 trait pairs with significant global genetic correlations after Bonferroni correction. MTAG identified 41 candidate SNP records and 14 trait-pair-specific lead-SNP records representing eight unique SNPs; 39 candidate records and 12 lead records involved IID. Fine-mapping and colocalisation prioritised eight records representing four unique variants. Locus-based gene prioritisation retained 24 candidate genes across four pairs. Gene-set enrichment identified 43 significant trait-pair-GO term associations, and tissue enrichment identified seven significant associations. Transcriptome-wide analyses implicated 21 candidate genes, and proteome-wide analyses identified four associations involving three proteins. After false discovery rate (FDR) correction, forward MR supported associations of IID liability with cardiac arrhythmias, myocardial infarction, atrial fibrillation and flutter, and ischaemic heart disease; reverse MR supported only cardiac arrhythmias to IID. Five positive exploratory microbiota-IID-cardiovascular mediation patterns were described. Only the *Oxalobacter*-IID-cardiac arrhythmias indirect effect reached unadjusted *P* < 0.05.

**Conclusions:** Digestive infectious diseases, particularly IID, share substantial genetic architecture with cardiovascular diseases. Integrative genetic analyses identified recurrent pleiotropic loci, candidate genes and putative microbiome-mediated pathways linking IID with cardiovascular outcomes. These findings provide testable hypotheses for further functional validation and clinical investigation.
