## Supplemental Data 21, and will be used for the link to the file on the preprint site. for "Shared genetic architecture between digestive infectious diseases and cardiovascular diseases: a genome-wide cross-trait analysis"

### Sheet: German
Supplementary Data 21. Two-step Mendelian randomisation estimates of gut microbiota–IID–cardiovascular mediation effects. German microbiome GWAS: 430 features; 8,956 participants. a Total effects of microbial features on cardiovascular outcomes were estimated using IVW MR; the corresponding microbial-feature MR associations are reported in Supplementary Data 20. b The direct effect equals the tot…
Gut microbial feature	Total effect size (95% CI)a	Direct effect size (95% CI)b	Effect size α (95% CI)c	Effect size β (95% CI)d	Indirect effect size (95% CI)e	Mediated proportion, % (95% CI)f	Pindirectg	Patterng
via IID on Atrial fibrillation and flutter
OTU99_123 (Phascolarctobacterium) abundance ebi-gm430-GCST90011428	0.0383 (0.0026 to 0.0740)	0.0348 (-0.0011 to 0.0707)	0.0337 (0.0070 to 0.0605)	0.1027 (0.0164 to 0.1891)	0.00347 (-0.00054 to 0.00747)	9.05 (-4.39 to 22.50)	0.0899264	Positive risk-concordant
OTU97_97 (Clostridiales) abundance ebi-gm430-GCST90011418	-0.0582 (-0.1130 to -0.0034)	-0.0539 (-0.1090 to 0.0012)	-0.0413 (-0.0824 to -0.0002)	0.1027 (0.0164 to 0.1891)	-0.00424 (-0.00977 to 0.00128)	7.29 (-4.43 to 19.02)	0.132339	Protective concordant
via IID on Cardiac arrhythmias
OTU97_4 (Alistipes) abundance ebi-gm430-GCST90011398	-0.0507 (-0.1000 to -0.0014)	-0.0439 (-0.0937 to 0.0058)	-0.0616 (-0.1153 to -0.0079)	0.1093 (0.0567 to 0.1618)	-0.00673 (-0.01343 to -0.00003)	13.28 (-5.21 to 31.78)	0.0489591	Protective concordant
via IID on Myocardial infarction
OTU97_4 (Alistipes) abundance ebi-gm430-GCST90011398	-0.0898 (-0.1629 to -0.0167)	-0.0841 (-0.1576 to -0.0106)	-0.0616 (-0.1153 to -0.0079)	0.0924 (0.0128 to 0.1720)	-0.00569 (-0.01267 to 0.00128)	6.34 (-2.99 to 15.66)	0.109716	Protective concordant
via IID on Atrial fibrillation and flutter
OTU99_11 (Parabacteroides) abundance ebi-gm430-GCST90011422	-0.0484 (-0.0964 to -0.0004)	-0.0525 (-0.1008 to -0.0042)	0.0397 (0.0037 to 0.0757)	0.1027 (0.0164 to 0.1891)	0.00408 (-0.00097 to 0.00913)	-8.43 (-21.80 to 4.94)	0.113128	Directionally inconsistent
ASV_10 (Parabacteroides) abundance ebi-gm430-GCST90011486	-0.0372 (-0.0733 to -0.0010)	-0.0401 (-0.0765 to -0.0037)	0.0287 (0.0016 to 0.0557)	0.1027 (0.0164 to 0.1891)	0.00295 (-0.00078 to 0.00667)	-7.93 (-20.58 to 4.72)	0.120882	Directionally inconsistent
via IID on Myocardial infarction
ASV_10 (Parabacteroides) abundance ebi-gm430-GCST90011486	-0.0679 (-0.1070 to -0.0289)	-0.0706 (-0.1098 to -0.0314)	0.0287 (0.0016 to 0.0557)	0.0924 (0.0128 to 0.1720)	0.00265 (-0.00074 to 0.00603)	-3.90 (-9.36 to 1.56)	0.125068	Directionally inconsistent
via IID on Ischaemic heart disease
ASV_10 (Parabacteroides) abundance ebi-gm430-GCST90011486	-0.0368 (-0.0628 to -0.0109)	-0.0391 (-0.0652 to -0.0130)	0.0287 (0.0016 to 0.0557)	0.0798 (0.0257 to 0.1340)	0.00229 (-0.00037 to 0.00495)	-6.22 (-14.66 to 2.23)	0.0916648	Directionally inconsistent

### Sheet: DMP
Supplementary Data 21. Two-step Mendelian randomisation estimates of gut microbiota–IID–cardiovascular mediation effects. Dutch Microbiome Project (DMP) cohort: 412 features; 7,738 participants. a Total effects of microbial features on cardiovascular outcomes were estimated using IVW MR; the corresponding microbial-feature MR associations are reported in Supplementary Data 20. b The direct effect…
Gut microbial feature	Total effect size (95% CI)ᵃ	Direct effect size (95% CI)ᵇ	Effect size α (95% CI)ᶜ	Effect size β (95% CI)ᵈ	Indirect effect size (95% CI)ᵉ	Mediated proportion, % (95% CI)ᶠ	Pindirectᵍ	Patternᵍ
via IID on Myocardial infarction
Lachnospiraceae bacterium 5_1_63FAA helan_GCST90027851	0.0482 (0.0024 to 0.0940)	0.0447 (-0.0013 to 0.0907)	0.0379 (0.0060 to 0.0698)	0.0924 (0.0128 to 0.1720)	0.00350 (-0.00072 to 0.00772)	7.26 (-3.89 to 18.42)	0.103832	Positive risk-concordant
via IID on Cardiac arrhythmias
Heterolactic fermentation (P122.PWY) helan_GCST90027496	-0.0417 (-0.0797 to -0.0036)	-0.0340 (-0.0724 to 0.0045)	-0.0703 (-0.1095 to -0.0311)	0.1093 (0.0567 to 0.1618)	-0.00768 (-0.01334 to -0.00203)	18.43 (-3.18 to 40.05)	0.00776074	Protective concordant
via IID on Myocardial infarction
Coenzyme A biosynthesis I (COA.PWY) helan_GCST90027454	-0.1165 (-0.2132 to -0.0199)	-0.1101 (-0.2071 to -0.0130)	-0.0702 (-0.1374 to -0.0029)	0.0924 (0.0128 to 0.1720)	-0.00648 (-0.01484 to 0.00187)	5.56 (-2.96 to 14.09)	0.128317	Protective concordant

### Sheet: MiBioGen
Supplementary Data 21. Two-step Mendelian randomisation estimates of gut microbiota–IID–cardiovascular mediation effects. MiBioGen consortium: 211 taxonomic features; 18,340 participants across 24 cohorts. a Total effects of microbial features on cardiovascular outcomes were estimated using IVW MR; the corresponding microbial-feature MR associations are reported in Supplementary Data 20. b The di…
Gut microbial feature	Total effect size (95% CI)a	Direct effect size (95% CI)b	Effect size α (95% CI)c	Effect size β (95% CI)d	Indirect effect size (95% CI)e	Mediated proportion, % (95% CI)f	Pindirectg	Patterng
via IID on Atrial fibrillation and flutter
Oxalobacter 196_genus.Oxalobacter.id.2978	0.0624 (0.0002 to 0.1245)	0.0573 (-0.0052 to 0.1197)	0.0496 (0.0085 to 0.0907)	0.1027 (0.0164 to 0.1891)	0.00510 (-0.00092 to 0.01112)	8.18 (-4.45 to 20.81)	0.0966505	Positive risk-concordant
via IID on Cardiac arrhythmias
Oxalobacter 196_genus.Oxalobacter.id.2978	0.0526 (0.0084 to 0.0968)	0.0471 (0.0026 to 0.0917)	0.0496 (0.0085 to 0.0907)	0.1093 (0.0567 to 0.1618)	0.00542 (0.00023 to 0.01062)	10.32 (-2.83 to 23.46)	0.0407138	Positive risk-concordant
via IID on Myocardial infarction
Oxalobacter 196_genus.Oxalobacter.id.2978	0.0697 (0.0104 to 0.1289)	0.0651 (0.0056 to 0.1245)	0.0496 (0.0085 to 0.0907)	0.0924 (0.0128 to 0.1720)	0.00459 (-0.00089 to 0.01007)	6.58 (-3.07 to 16.24)	0.100967	Positive risk-concordant
via IID on Ischaemic heart disease
Coriobacteriia 196_class.Coriobacteriia.id.809	-0.1132 (-0.1840 to -0.0423)	-0.1205 (-0.1918 to -0.0492)	0.0923 (0.0182 to 0.1663)	0.0798 (0.0257 to 0.1340)	0.00736 (-0.00038 to 0.01511)	-6.51 (-14.47 to 1.45)	0.062217	Directionally inconsistent
Coriobacteriaceae 196_family.Coriobacteriaceae.id.811	-0.1132 (-0.1840 to -0.0423)	-0.1205 (-0.1918 to -0.0492)	0.0923 (0.0182 to 0.1663)	0.0798 (0.0257 to 0.1340)	0.00736 (-0.00038 to 0.01511)	-6.51 (-14.47 to 1.45)	0.062217	Directionally inconsistent
Coriobacteriales 196_order.Coriobacteriales.id.810	-0.1132 (-0.1840 to -0.0423)	-0.1205 (-0.1918 to -0.0492)	0.0923 (0.0182 to 0.1663)	0.0798 (0.0257 to 0.1340)	0.00736 (-0.00038 to 0.01511)	-6.51 (-14.47 to 1.45)	0.062217	Directionally inconsistent
