## Supplemental Data 01, and will be used for the link to the file on the preprint site. for "Shared genetic architecture between digestive infectious diseases and cardiovascular diseases: a genome-wide cross-trait analysis"

### Sheet: Supplementary Data S1
Supplementary Data 1. Overview of the 16 digestive infectious traits and 20 cardiovascular traits in the EUR population included in this study. a The observed heritability and its standard error were estimated using univariate LDSC based on munged summary statistics in the EUR population. Significant heritability assessed using one-sided Wald tests can be highlighted in bold. Traits with unavaila…
Disease	Trait	GWASID	Ancestry	Ncases	Ncontrols	N total	h2 (se)a	h2 (se)b	Population prevalence(%)b	PMID/Reference for population prevalence(K)b	Sourcec	Year	Reference genome	Download	Study role	Analysis status
Digestive infectious diseases	Abscess of anal and rectal regions	DGWAS-893	EUR	2867	329381	332248	0.7% (0.001)	10.40%(0.0149)	0.7	FinnGen R10 (K11_ABSCANAL)	finngenR10	2023	GRCh38	http://www.inbirg.com/download_gwas/DGWAS-893.gz	Exposure	Initial set
Cardiovascular diseases	Cardiomyopathy	DGWAS-3016	EUR	5874	286109	291983	1.3% (0.002)	10.2% (0.0148)	1.56	FinnGen R9 (I9_CARDMYO)	finngenR9	2023	GRCh38	http://www.inbirg.com/download_gwas/DGWAS-3016.gz	Outcome	Initial set
Cardiovascular diseases	Ischaemic heart disease	DGWAS-8	EUR	69008	343173	412181	4.4% (0.003)	9.40%(0.0064)	14.59	finngen_R10_I9_IHD	finngenR10	2023	GRCh38	http://www.inbirg.com/download_gwas/DGWAS-8.gz	Outcome	Initial set
Cardiovascular diseases	Cardiac arrhythmias	DGWAS-14	EUR	74000	239778	313778	6.3% (0.006)	9.60%(0.0092)	11.57	finngen_R10_CARDIAC_ARRHYTM	finngenR10	2023	GRCh38	http://www.inbirg.com/download_gwas/DGWAS-14.gz	Outcome	Initial set
Digestive infectious diseases	Viral hepatitis	DGWAS-1973	EUR	2143	375134	377277	0.6% (0.001)	12.90%(0.0215)	0.568018	finngen_R9_AB1_VIRAL_HEPATITIS	finngenR9	2023	GRCh38	http://www.inbirg.com/download_gwas/DGWAS-1973.gz	Exposure	Initial set
Cardiovascular diseases	Myocardial infarction	DGWAS-40	EUR	26060	343079	369139	3.5% (0.003)	12.50%(0.0107)	6.92	finngen_R10_I9_MI_STRICT	finngenR10	2023	GRCh38	http://www.inbirg.com/download_gwas/DGWAS-40.gz	Outcome	Initial set
Cardiovascular diseases	Aortic aneurysm	DGWAS-135	EUR	8125	381977	390102	1.5% (0.002)	10.60%(0.0141)	1.19	finngen_R10_I9_AORTANEUR	finngenR10	2023	GRCh38	http://www.inbirg.com/download_gwas/DGWAS-135.gz	Outcome	Initial set
Cardiovascular diseases	Atrial fibrillation and flutter	DGWAS-5	EUR	50743	210652	261395	9.2% (0.012)	14.70%(0.0191)	8.44	finngen_R10_I9_AF	finngenR10	2023	GRCh38	http://www.inbirg.com/download_gwas/DGWAS-5.gz	Outcome	Initial set
Cardiovascular diseases	Peripheral angiopathy	DGWAS-2382	EUR	2514	271817	274331	0.8% (0.002)	11.10%(0.0278)	0.67	finngen_R9_DM_PERIPH_ANGIOPATHY	finngenR9	2023	GRCh38	http://www.inbirg.com/download_gwas/DGWAS-2382.gz	Outcome	Initial set
Digestive infectious diseases	Intestinal infectious diseases	DGWAS-430	EUR	44967	367214	412181	1.2% (0.001)	3.20%(0.0027)	9.41	finngen_R10_AB1_INTESTINAL_INFECTIONS	finngenR10	2023	GRCh38	http://www.inbirg.com/download_gwas/DGWAS-430.gz	Exposure	Initial set
Cardiovascular diseases	Cerebrovascular disease	DGWAS-7400	EUR	8915	475683	484598	0.5% (0.001)	4.20%(0.0085)	1.53	33959723/GCST90038606(UK Biobank (Hewitt et al., 2016, BMJ Open; PMID: 27000395 )	GWAS catalog	-	GRCh37	http://www.inbirg.com/download_gwas/DGWAS-7400.gz	Outcome	Initial set
Cardiovascular diseases	Coronary artery disease	DGWAS-5534	EUR	122733	424528	547261	4.0% (0.003)	5.40%(0.004)	6.8	29212778/ ebi-a-GCST005195（Orchid Health CAD GRS Validation (UK Biobank)）	IEU database	2017	HG19/GRCh37	http://www.inbirg.com/download_gwas/DGWAS-5534.gz	Outcome	Initial set
Cardiovascular diseases	Conduction disorders	DGWAS-330	EUR	10944	312154	323098	1.4% (0.002)	6.50%(0.0092)	1.45	finngen_R10_I9_CONDUCTIO	finngenR10	2023	GRCh38	http://www.inbirg.com/download_gwas/DGWAS-330.gz	Outcome	Initial set
Cardiovascular diseases	Heart failure	DGWAS-224	EUR	29672	357772	387444	2.2% (0.002)	7.30%(0.0066)	6.87	finngen_R10_I9_HEARTFAIL_EXMORE	finngenR10	2023	GRCh38	http://www.inbirg.com/download_gwas/DGWAS-224.gz	Outcome	Initial set
Cardiovascular diseases	Pulmonary embolism	DGWAS-167	EUR	10046	401128	411174	1.1% (0.002)	7.30%(0.0132)	1.73	finngen_R10_I9_PULMEMB	finngenR10	2023	GRCh38	http://www.inbirg.com/download_gwas/DGWAS-167.gz	Outcome	Initial set
Cardiovascular diseases	Venous thromboembolism	DGWAS-32	EUR	21021	391160	412181	2.1% (0.003)	8.30%(0.0119)	3.54	finngen_R10_I9_VTE	finngenR10	2023	GRCh38	http://www.inbirg.com/download_gwas/DGWAS-32.gz	Outcome	Initial set
Digestive infectious diseases	Helminthiases	DGWAS-1065	EUR	523	411658	412181	0.2% (0.001)	-	-		finngenR10	2023	GRCh38	http://www.inbirg.com/download_gwas/DGWAS-1065.gz	Exposure	Initial set
Digestive infectious diseases	Amoebiasis	DGWAS-1067	EUR	160	367214	367374	-0.1% (0.001)	-	-		finngenR10	2023	GRCh38	http://www.inbirg.com/download_gwas/DGWAS-1067.gz	Exposure	Initial set
Cardiovascular diseases	Rheumatic valve diseases	DGWAS-1431	EUR	741	411147	411888	-0.1% (0.001)	-	-		finngenR10	2023	GRCh38	http://www.inbirg.com/download_gwas/DGWAS-1431.gz	Outcome	Initial set
Cardiovascular diseases	Pericarditis	DGWAS-1435	EUR	1077	312154	313231	0.1% (0.002)	-	-		finngenR10	2023	GRCh38	http://www.inbirg.com/download_gwas/DGWAS-1435.gz	Outcome	Initial set
Digestive infectious diseases	Typhoid and paratyphoid fevers	DGWAS-1853	EUR	125	367214	367339	0.1% (0.001)	-	-		finngenR10	2023	GRCh38	http://www.inbirg.com/download_gwas/DGWAS-1853.gz	Exposure	Initial set
Digestive infectious diseases	Acute hepatitis B	DGWAS-1885	EUR	120	409861	409981	0.1% (0.001)	-	-		finngenR10	2023	GRCh38	http://www.inbirg.com/download_gwas/DGWAS-1885.gz	Exposure	Initial set
Digestive infectious diseases	Acute hepatitis A	DGWAS-1886	EUR	131	409861	409992	-0.1% (0.001)	-	-		finngenR10	2023	GRCh38	http://www.inbirg.com/download_gwas/DGWAS-1886.gz	Exposure	Initial set
Digestive infectious diseases	Cholera	DGWAS-1906	EUR	1290	336396	337686	0.0% (0.001)	-	-		finngenR9	2023	GRCh38	http://www.inbirg.com/download_gwas/DGWAS-1906.gz	Exposure	Initial set
Digestive infectious diseases	Enterobiasis	DGWAS-1910	EUR	98	376807	376905	0.0% (0.001)	-	-		finngenR9	2023	GRCh38	http://www.inbirg.com/download_gwas/DGWAS-1910.gz	Exposure	Initial set
Cardiovascular diseases	Arterial embolism and thrombosis	DGWAS-3007	EUR	1735	349539	351274	0.4% (0.002)	-	-		finngenR9	2023	GRCh38	http://www.inbirg.com/download_gwas/DGWAS-3007.gz	Outcome	Initial set
Digestive infectious diseases	Enteritis due to Yersinia enterocolitica	DGWAS-4159	EUR	127	371656	371783	0.1% (0.001)	-	-		finngenR9	2023	GRCh38	http://www.inbirg.com/download_gwas/DGWAS-4159.gz	Exposure	Initial set
Digestive infectious diseases	Enterocolitis due to Clostridium difficile	DGWAS-473	EUR	3384	406048	409432	0.1% (0.001)	-	-		finngenR10	2023	GRCh38	http://www.inbirg.com/download_gwas/DGWAS-473.gz	Exposure	Initial set
Cardiovascular diseases	Ischemic stroke	DGWAS-5578	EUR	4373	406111	150765	0.1% (0.004)	-	-	29531354	IEU database	2018	HG19/GRCh37	http://www.inbirg.com/download_gwas/DGWAS-5578.gz	Outcome	Initial set
Digestive infectious diseases	Chronic hepatitis	DGWAS-6015	EUR	181	456167	456348	0.2% (0.001)	-	-	34737426	GWAS catalog	2021	GRCh37	http://www.inbirg.com/download_gwas/DGWAS-6015.gz	Exposure	Initial set
Cardiovascular diseases	Pulmonary heart disease	DGWAS-6509	EUR	2971	453377	456348	0.4% (0.001)	-	-	34737426	GWAS catalog	2021	GRCh37	http://www.inbirg.com/download_gwas/DGWAS-6509.gz	Outcome	Initial set
Cardiovascular diseases	Dissection of aorta	DGWAS-667	EUR	967	381977	382944	0.4% (0.001)	-	-		finngenR10	2023	GRCh38	http://www.inbirg.com/download_gwas/DGWAS-667.gz	Outcome	Initial set
Digestive infectious diseases	Cholangitis	DGWAS-6716	EUR	359	455989	456348	0.0% (0.001)	-	-	34737426	GWAS catalog	2021	GRCh37	http://www.inbirg.com/download_gwas/DGWAS-6716.gz	Exposure	Initial set
Digestive infectious diseases	Campylobacter enteritis	DGWAS-726	EUR	769	406048	406817	0.1% (0.001)	-	-		finngenR10	2023	GRCh38	http://www.inbirg.com/download_gwas/DGWAS-726.gz	Exposure	Initial set
Digestive infectious diseases	Acute peritonitis	DGWAS-862	EUR	1954	408857	410811	-0.0% (0.001)	-	-		finngenR10	2023	GRCh38	http://www.inbirg.com/download_gwas/DGWAS-862.gz	Exposure	Initial set
Cardiovascular diseases	Myocarditis	DGWAS-910	EUR	1654	210652	212306	0.3% (0.002)	-	-		finngenR10	2023	GRCh38	http://www.inbirg.com/download_gwas/DGWAS-910.gz	Outcome	Initial set
