## Supplemental Data 02, and will be used for the link to the file on the preprint site. for "Shared genetic architecture between digestive infectious diseases and cardiovascular diseases: a genome-wide cross-trait analysis"

### Sheet: Supplementary Data 2
Supplementary Data 2. Global genetic correlations between digestive infectious diseases and cardiovascular traits estimated using LDSC. a Global genetic correlations were estimated using bivariate LDSC with European-ancestry GWAS summary statistics. The table reports 39 trait pairs for which both traits met the univariate heritability quality-control criteria (heritability Z score > 4 and 0 < obs…
Trait 1 GWASID	Trait 2 GWASID	Rg	SE	Z	P value	Trait 1 Phenotype	Trait 2 Phenotype	Trait 1 Mean χ²	Trait 1 h2 Intercept	Trait 1 h2 Intercept SE	Trait 2 Mean χ²	Trait 2 h2 Intercept	Trait2 h2 Intercept SE
DGWAS-1973	DGWAS-135	0.6416	0.0425	15.1126	1.3381e-51	Viral hepatitis	Aortic aneurysm	1.0563	1.0109	0.0075	1.1734	1.062	0.0094
DGWAS-430	DGWAS-135	0.5918	0.0257	22.988	6.146e-117	Intestinal infectious diseases	Aortic aneurysm	1.128	1.0287	0.0075	1.1735	1.0622	0.0095
DGWAS-893	DGWAS-135	0.6232	0.0443	14.0765	5.2962e-45	Abscess of anal and rectal regions	Aortic aneurysm	1.0611	1.0182	0.0071	1.1735	1.0622	0.0095
DGWAS-1973	DGWAS-14	0.7999	0.0701	11.4174	3.4249e-30	Viral hepatitis	Cardiac arrhythmias	1.0564	1.011	0.0075	1.4909	1.1141	0.0169
DGWAS-430	DGWAS-14	0.6658	0.0347	19.2113	2.9753e-82	Intestinal infectious diseases	Cardiac arrhythmias	1.128	1.0289	0.0075	1.4911	1.1138	0.017
DGWAS-893	DGWAS-14	0.8198	0.07	11.7079	1.1613e-31	Abscess of anal and rectal regions	Cardiac arrhythmias	1.0611	1.0182	0.0071	1.4911	1.1138	0.017
DGWAS-1973	DGWAS-167	0.6051	0.0449	13.4791	2.0752e-41	Viral hepatitis	Pulmonary embolism	1.0563	1.0109	0.0075	1.1323	1.0511	0.0125
DGWAS-430	DGWAS-167	0.6344	0.0291	21.7877	3.0325e-105	Intestinal infectious diseases	Pulmonary embolism	1.128	1.0288	0.0075	1.1327	1.0515	0.0123
DGWAS-893	DGWAS-167	0.6514	0.0451	14.4407	2.8677e-47	Abscess of anal and rectal regions	Pulmonary embolism	1.0611	1.0182	0.0071	1.1327	1.0516	0.0123
DGWAS-1973	DGWAS-224	0.7183	0.0512	14.0408	8.7678e-45	Viral hepatitis	Heart failure	1.0563	1.0108	0.0075	1.2385	1.0722	0.0095
DGWAS-430	DGWAS-224	0.6743	0.0195	34.6043	2.1775e-262	Intestinal infectious diseases	Heart failure	1.128	1.0288	0.0075	1.2388	1.072	0.0092
DGWAS-893	DGWAS-224	0.8034	0.0526	15.2739	1.1411e-52	Abscess of anal and rectal regions	Heart failure	1.0611	1.0183	0.0071	1.2388	1.072	0.0092
DGWAS-1973	DGWAS-2382	0.6284	0.0501	12.544	4.2867e-36	Viral hepatitis	Peripheral angiopathy	1.0563	1.011	0.0075	1.0886	1.0458	0.0077
DGWAS-430	DGWAS-2382	0.7339	0.0506	14.5117	1.0219e-47	Intestinal infectious diseases	Peripheral angiopathy	1.1278	1.0281	0.0075	1.0886	1.0458	0.0077
DGWAS-893	DGWAS-2382	0.674	0.0507	13.291	2.6093e-40	Abscess of anal and rectal regions	Peripheral angiopathy	1.0613	1.0183	0.0072	1.0886	1.0458	0.0077
DGWAS-1973	DGWAS-3016	0.6672	0.0442	15.1087	1.4193e-51	Viral hepatitis	Cardiomyopathy	1.0564	1.011	0.0075	1.1256	1.0499	0.0087
DGWAS-430	DGWAS-3016	0.6094	0.0309	19.7529	7.5803e-87	Intestinal infectious diseases	Cardiomyopathy	1.1278	1.0281	0.0075	1.1256	1.0499	0.0088
DGWAS-893	DGWAS-3016	0.7126	0.0454	15.6885	1.814e-55	Abscess of anal and rectal regions	Cardiomyopathy	1.0613	1.0183	0.0072	1.1256	1.0499	0.0087
DGWAS-1973	DGWAS-32	0.6134	0.042	14.6041	2.643e-48	Viral hepatitis	Venous thromboembolism	1.0563	1.0109	0.0075	1.2516	1.0956	0.0204
DGWAS-430	DGWAS-32	0.5915	0.0265	22.3328	1.7751e-110	Intestinal infectious diseases	Venous thromboembolism	1.128	1.0288	0.0075	1.2519	1.096	0.0196
DGWAS-893	DGWAS-32	0.6522	0.0497	13.1105	2.8652e-39	Abscess of anal and rectal regions	Venous thromboembolism	1.0611	1.0182	0.0071	1.2519	1.0961	0.0195
DGWAS-1973	DGWAS-330	0.6079	0.044	13.8279	1.7297e-43	Viral hepatitis	Conduction disorders	1.0563	1.011	0.0075	1.1056	1.016	0.0081
DGWAS-430	DGWAS-330	0.6436	0.025	25.7387	4.3135e-146	Intestinal infectious diseases	Conduction disorders	1.128	1.0288	0.0075	1.1056	1.016	0.008
DGWAS-893	DGWAS-330	0.6497	0.0423	15.3618	2.9529e-53	Abscess of anal and rectal regions	Conduction disorders	1.0611	1.0182	0.0071	1.1057	1.0161	0.008
DGWAS-1973	DGWAS-40	0.7034	0.0529	13.2983	2.3681e-40	Viral hepatitis	Myocardial infarction	1.0563	1.0109	0.0075	1.3735	1.118	0.0144
DGWAS-430	DGWAS-40	0.6314	0.0254	24.8709	1.535e-136	Intestinal infectious diseases	Myocardial infarction	1.128	1.0288	0.0075	1.3739	1.1177	0.0144
DGWAS-893	DGWAS-40	0.7733	0.056	13.8082	2.2739e-43	Abscess of anal and rectal regions	Myocardial infarction	1.0612	1.0183	0.0071	1.3739	1.1177	0.0144
DGWAS-1973	DGWAS-5	0.763	0.0689	11.0748	1.6631e-28	Viral hepatitis	Atrial fibrillation and flutter	1.0564	1.011	0.0075	1.6083	1.1705	0.0229
DGWAS-430	DGWAS-5	0.6516	0.0386	16.8746	6.9212e-64	Intestinal infectious diseases	Atrial fibrillation and flutter	1.128	1.0288	0.0075	1.6092	1.1715	0.0232
DGWAS-893	DGWAS-5	0.8288	0.074	11.2044	3.8784e-29	Abscess of anal and rectal regions	Atrial fibrillation and flutter	1.0611	1.0183	0.0071	1.6092	1.1715	0.0232
DGWAS-1973	DGWAS-5534	0.8185	0.0728	11.2505	2.3017e-29	Viral hepatitis	Coronary artery disease	1.0634	1.0136	0.0087	1.4547	1.0336	0.0138
DGWAS-430	DGWAS-5534	0.6933	0.0305	22.7323	2.146e-114	Intestinal infectious diseases	Coronary artery disease	1.13	1.0321	0.0082	1.4548	1.0334	0.0139
DGWAS-893	DGWAS-5534	0.8662	0.0756	11.4592	2.114e-30	Abscess of anal and rectal regions	Coronary artery disease	1.0599	1.015	0.0075	1.4549	1.0336	0.0138
DGWAS-1973	DGWAS-7400	-0.7363	0.0562	-13.1099	2.889e-39	Viral hepatitis	Cerebrovascular disease	1.0579	1.0124	0.0081	1.0438	1.0005	0.0073
DGWAS-430	DGWAS-7400	-0.7447	0.0544	-13.6787	1.3603e-42	Intestinal infectious diseases	Cerebrovascular disease	1.1292	1.0308	0.0079	1.0439	1.0007	0.0072
DGWAS-893	DGWAS-7400	-0.7303	0.0477	-15.3042	7.1703e-53	Abscess of anal and rectal regions	Cerebrovascular disease	1.0609	1.0182	0.0079	1.0438	1.0006	0.0072
DGWAS-1973	DGWAS-8	0.7685	0.0583	13.1933	9.5951e-40	Viral hepatitis	Ischaemic heart disease	1.0563	1.0109	0.0075	1.5189	1.1663	0.0175
DGWAS-430	DGWAS-8	0.6581	0.0255	25.7643	2.2313e-146	Intestinal infectious diseases	Ischaemic heart disease	1.128	1.0288	0.0075	1.5193	1.1659	0.0172
DGWAS-893	DGWAS-8	0.8428	0.066	12.7782	2.1695e-37	Abscess of anal and rectal regions	Ischaemic heart disease	1.0611	1.0182	0.0071	1.5193	1.1658	0.0172
