## Supplemental Data 03, and will be used for the link to the file on the preprint site. for "Shared genetic architecture between digestive infectious diseases and cardiovascular diseases: a genome-wide cross-trait analysis"

### Sheet: Supplementary Data 3
Supplementary Data 3. Nominal local genetic covariance regions between digestive infectious diseases and cardiovascular traits. a Local genetic covariance was estimated using SUPERGNOVA for 39 prioritised trait pairs across 1,703 approximately LD-independent genomic blocks. The table reports 286 trait-pair–region records with unadjusted P < 0.05, representing 145 distinct genomic blocks. Each row…
Pairs	chr	start	end	rho	P value	Cytoband	Num.Significant Regions
IID-CeVD	17	34469036	36809344	5.81772e-05	0.00031326	17q12	10
	14	21589402	23018665	6.68053e-05	0.000330652	14q11.2	10
	19	54602362	55728080	6.045e-05	0.00164538	19q13.42	10
	20	41615460	42680176	-3.68817e-05	0.0150483	20q12-q13.12	10
	16	11520161	12613098	-3.43729e-05	0.0213173	16p13.13-p13.12	10
	4	33172766	35151415	-2.28104e-05	0.024202	4p15.1	10
	8	2042942	2573279	2.67789e-05	0.0270649	8p23.3-p23.2	10
	4	136566407	138541971	-4.4034e-05	0.0292362	4q28.3	10
	18	67175820	68621179	-3.59187e-05	0.0292908	18q22.2	10
	19	47150082	49282227	-0.000100406	0.0364802	19q13.32-q13.33	10
AARR-AF	5	11940	982252	0.00010374	0.000469813	5p15.33	10
	21	40482902	41389527	0.000125627	0.000973856	21q22.2	10
	17	1928731	3702312	0.000185044	0.00171367	17p13.3-p13.2	10
	8	140725643	143044914	0.000260204	0.00379288	8q24.3	10
	17	1172399	1928731	7.44e-05	0.0124262	17p13.3	10
	16	80297374	81772536	0.00012727	0.018192	16q23.2-q23.3	10
	8	101620958	104123306	0.000112042	0.0191444	8q22.3	10
	20	44839056	47199980	9.72058e-05	0.0350261	20q13.12-q13.13	10
	3	36486842	38356116	5.4686e-05	0.0413815	3p22.3-p22.2	10
	11	9087317	10952027	7.1654e-05	0.0457255	11p15.4-p15.3	10
AARR-HF	17	1928731	3702312	0.000131309	0.000933775	17p13.3-p13.2	9
	21	40482902	41389527	6.9125e-05	0.00135206	21q22.2	9
	10	120591353	122407323	8.71766e-05	0.0104848	10q26.11-q26.12	9
	1	201589975	203334734	6.40003e-05	0.0253486	1q32.1	9
	13	100574095	102300523	5.29395e-05	0.0278172	13q32.3-q33.1	9
	3	36486842	38356116	4.66625e-05	0.0279161	3p22.3-p22.2	9
	4	96182188	97540703	6.63223e-05	0.0407782	4q22.3	9
	15	63215222	65104668	4.41356e-05	0.0485062	15q22.2-q22.31	9
	11	133000046	134205993	7.39953e-05	0.0495228	11q25	9
AARR-Cardiac arrhythmias	21	40482902	41389527	0.000100732	0.000950187	21q22.2	9
	8	140725643	143044914	0.000233809	0.00464016	8q24.3	9
	5	11940	982252	5.84026e-05	0.0055598	5p15.33	9
	17	1928731	3702312	0.000137682	0.00693252	17p13.3-p13.2	9
	16	80297374	81772536	0.000104359	0.00939484	16q23.2-q23.3	9
	16	60054	1207206	6.7163e-05	0.0285839	16p13.3	9
	8	56956383	59068651	6.89309e-05	0.035047	8q12.1	9
	17	1172399	1928731	5.0909e-05	0.0467141	17p13.3	9
	4	96182188	97540703	7.46972e-05	0.0470668	4q22.3	9
Viral hepatitis-CeVD	17	34469036	36809344	5.67658e-05	0.00110716	17q12	7
	19	54602362	55728080	5.97399e-05	0.00225056	19q13.42	7
	14	21589402	23018665	5.77499e-05	0.00324364	14q11.2	7
	8	2042942	2573279	2.98718e-05	0.0152666	8p23.3-p23.2	7
	22	24984204	26791628	-5.1542e-05	0.0276664	22q11.23-q12.1	7
	9	126971887	129059665	-3.72789e-05	0.0419649	9q33.3	7
	3	17891118	19125144	-2.28017e-05	0.0484366	3p24.3	7
AARR-CeVD	19	54602362	55728080	6.60886e-05	0.00112888	19q13.42	12
	14	21589402	23018665	6.72324e-05	0.00122194	14q11.2	12
	8	2042942	2573279	4.89076e-05	0.00126014	8p23.3-p23.2	12
	17	34469036	36809344	5.03046e-05	0.0051437	17q12	12
	3	137371083	139954597	-4.94457e-05	0.0076484	3q22.3-q23	12
	18	11075913	11905440	-4.19726e-05	0.0115744	18p11.21	12
	18	67175820	68621179	-4.39559e-05	0.0180347	18q22.2	12
	22	24984204	26791628	-6.84525e-05	0.0196714	22q11.23-q12.1	12
	18	64252801	66125817	-5.00295e-05	0.020921	18q22.1	12
	18	1942911	3891658	-5.77922e-05	0.027096	18p11.32-p11.31	12
	5	11940	982252	-1.93592e-05	0.0428137	5p15.33	12
	16	46399473	49007926	-2.40161e-05	0.0430865	16q11.2-q12.1	12
IID-Conduction disorders	3	36486842	38356116	5.63536e-05	0.00120263	3p22.3-p22.2	8
	2	1781022	3973779	7.68376e-05	0.0104197	2p25.3	8
	15	38530777	40384132	8.25333e-05	0.0159151	15q14-q15.1	8
	22	47596318	48903703	-6.12951e-05	0.0198029	22q13.31-q13.32	8
	16	53382572	55903774	9.00429e-05	0.0295358	16q12.2	8
	15	65104668	67094767	6.19087e-05	0.0308021	15q22.31	8
	19	44744108	46102697	4.89411e-05	0.0311299	19q13.31-q13.32	8
	8	73817199	75445064	5.01546e-05	0.0348562	8q13.3-q21.11	8
IID-HF	3	36486842	38356116	5.67381e-05	0.00141745	3p22.3-p22.2	8
	12	122007651	124977980	6.84185e-05	0.00150109	12q24.31	8
	19	44744108	46102697	6.47235e-05	0.010512	19q13.31-q13.32	8
	15	65104668	67094767	7.00025e-05	0.0153348	15q22.31	8
	2	1781022	3973779	8.13001e-05	0.0154752	2p25.3	8
	9	135298842	137041122	9.26016e-05	0.0208105	9q34.13-q34.2	8
	17	64800430	67858770	7.3018e-05	0.0209547	17q24.2-q24.3	8
	14	67992317	71131957	6.87346e-05	0.0229678	14q24.1-q24.2	8
IID-VTE	9	135298842	137041122	0.000372814	0.00161737	9q34.13-q34.2	6
	2	1781022	3973779	8.09633e-05	0.00936547	2p25.3	6
	12	122007651	124977980	5.77677e-05	0.0326768	12q24.31	6
	4	186909090	188472981	0.000101104	0.0350304	4q35.1-q35.2	6
	7	972752	1353067	2.44567e-05	0.0352085	7p22.3	6
	17	67858770	69387817	5.68685e-05	0.0497687	17q24.3	6
AARR-IHD	17	1928731	3702312	0.000129506	0.00207551	17p13.3-p13.2	12
	22	32664986	34494914	8.61205e-05	0.00422393	22q12.3	12
	8	2042942	2573279	4.05657e-05	0.0107956	8p23.3-p23.2	12
	3	137371083	139954597	9.70979e-05	0.0176818	3q22.3-q23	12
	6	132765669	134244243	0.000101227	0.0205999	6q23.2	12
	13	100574095	102300523	5.11694e-05	0.0285679	13q32.3-q33.1	12
	15	96141596	98030910	7.80061e-05	0.0304231	15q26.2	12
	19	44744108	46102697	7.28111e-05	0.0351824	19q13.31-q13.32	12
	3	41064528	42540002	4.74012e-05	0.0378214	3p22.1	12
	8	19492840	20060856	3.48551e-05	0.0384976	8p21.3	12
	7	20124908	22507629	8.55923e-05	0.0385646	7p21.1-p15.3	12
	12	110336719	113263518	4.50848e-05	0.0493194	12q24.11-q24.13	12
AARR-MI	17	1928731	3702312	0.000132688	0.0024306	17p13.3-p13.2	7
	3	137371083	139954597	9.8344e-05	0.00325388	3q22.3-q23	7
	6	132765669	134244243	9.30989e-05	0.0186152	6q23.2	7
	18	56530220	57630483	6.36598e-05	0.0200453	18q21.32	7
	19	44744108	46102697	5.82289e-05	0.0376133	19q13.31-q13.32	7
	22	32664986	34494914	6.22689e-05	0.0391486	22q12.3	7
	3	41064528	42540002	4.73831e-05	0.0432036	3p22.1	7
Viral hepatitis-VTE	9	135298842	137041122	0.000224903	0.00281366	9q34.13-q34.2	8
	16	87647349	89041165	6.71063e-05	0.0125234	16q24.2-q24.3	8
	1	242071602	244109499	7.55868e-05	0.0142541	1q43-q44	8
	11	109866116	111114397	4.82247e-05	0.0231785	11q22.3-q23.1	8
	19	54602362	55728080	5.56748e-05	0.0278124	19q13.42	8
	1	27401867	30161881	7.37794e-05	0.0317027	1p36.11-p35.3	8
	4	174264132	176570716	-5.0305e-05	0.0324278	4q34.1-q34.2	8
	11	121175943	122591910	4.38527e-05	0.038207	11q23.3-q24.1	8
IID-AF	7	16161	972752	6.87568e-05	0.0028312	7p22.3	11
	3	36486842	38356116	6.89417e-05	0.00896274	3p22.3-p22.2	11
	2	1781022	3973779	0.000131764	0.0142425	2p25.3	11
	13	49383962	51591091	9.0694e-05	0.017641	13q14.2-q14.3	11
	1	208410364	210787750	9.25875e-05	0.0178693	1q32.2	11
	17	8306425	9965921	0.000100537	0.0197049	17p13.1	11
	5	140645971	142981248	0.000109915	0.0297733	5q31.3	11
	21	40482902	41389527	7.44302e-05	0.0302686	21q22.2	11
	21	41389527	43321528	8.50957e-05	0.0362163	21q22.2-q22.3	11
	9	36743283	38641599	7.92651e-05	0.0395334	9p13.2-p13.1	11
	11	9087317	10952027	4.94709e-05	0.0468446	11p15.4-p15.3	11
IID-MI	19	44744108	46102697	7.59789e-05	0.00386134	19q13.31-q13.32	10
	8	70867979	72289454	3.57794e-05	0.0161284	8q13.3	10
	4	141084631	143443265	5.38424e-05	0.0164765	4q31.1-q31.21	10
	6	132765669	134244243	6.46337e-05	0.0322805	6q23.2	10
	3	153256571	154714218	7.41706e-05	0.0344665	3q25.2	10
	3	137371083	139954597	6.38005e-05	0.0358186	3q22.3-q23	10
	15	25108590	27298112	-6.82365e-05	0.0364842	15q11.2-q12	10
	22	26791628	27834752	7.34943e-05	0.0368915	22q12.1	10
	4	136566407	138541971	6.94939e-05	0.0399388	4q28.3	10
	12	113263518	113986709	3.6597e-05	0.0433518	12q24.13	10
Viral hepatitis-Cardiomyopathy	2	21050490	23341383	7.31735e-05	0.00393364	2p24.1	6
	16	60054	1207206	6.21843e-05	0.00595833	16p13.3	6
	18	74813815	75976317	-5.7996e-05	0.0232407	18q23	6
	7	2772227	4573428	7.12067e-05	0.0457161	7p22.3-p22.1	6
	9	112778024	114831082	5.30258e-05	0.0466137	9q31.3	6
	12	110336719	113263518	3.85946e-05	0.0486829	12q24.11-q24.13	6
AARR-CAD	17	1928731	3702312	0.000116211	0.00439261	17p13.3-p13.2	9
	7	138744679	139933177	3.5567e-05	0.0234075	7q34	9
	10	115328432	116421406	4.00001e-05	0.0234717	10q25.3	9
	8	140725643	143044914	6.5999e-05	0.0318275	8q24.3	9
	8	19492840	20060856	2.82247e-05	0.0393332	8p21.3	9
	13	109815112	111232073	7.48985e-05	0.0405926	13q33.3-q34	9
	7	11299198	12635461	6.37777e-05	0.0492339	7p21.3	9
	11	124495528	126311320	4.29054e-05	0.0492406	11q24.2	9
	17	16412342	18856320	7.26414e-05	0.0498251	17p11.2	9
AARR-Peripheral angiopathy	21	40482902	41389527	6.54092e-05	0.00444656	21q22.2	9
	16	80297374	81772536	8.88261e-05	0.0256735	16q23.2-q23.3	9
	9	138938978	139500342	3.61941e-05	0.0257835	9q34.3	9
	20	44839056	47199980	8.1996e-05	0.0315373	20q13.12-q13.13	9
	14	76444767	77229472	4.63991e-05	0.0319208	14q24.3	9
	14	56216880	57481262	6.12014e-05	0.033831	14q22.3	9
	4	174264132	176570716	6.06443e-05	0.0356273	4q34.1-q34.2	9
	4	122657987	124286481	5.36391e-05	0.0394429	4q27-q28.1	9
	18	57630483	59020751	3.67492e-05	0.045938	18q21.32-q21.33	9
IID-Peripheral angiopathy	17	8306425	9965921	0.00010867	0.00455531	17p13.1	6
	3	36486842	38356116	5.21123e-05	0.00558012	3p22.3-p22.2	6
	12	122007651	124977980	5.34132e-05	0.016038	12q24.31	6
	9	138938978	139500342	3.61516e-05	0.0329923	9q34.3	6
	17	64800430	67858770	6.50381e-05	0.0356784	17q24.2-q24.3	6
	13	51591091	53339622	4.68016e-05	0.0452431	13q14.3	6
Viral hepatitis-CAD	12	110336719	113263518	6.1093e-05	0.00459417	12q24.11-q24.13	7
	14	99138532	101534307	6.36783e-05	0.0250664	14q32.2-q32.31	7
	14	103012102	105001723	4.42165e-05	0.0261907	14q32.31-q32.33	7
	7	5854526	6573857	2.41746e-05	0.0298813	7p22.1	7
	22	18296088	19912358	3.50704e-05	0.0417539	22q11.21	7
	22	17674295	18296088	2.9634e-05	0.0458672	22q11.1-q11.21	7
	17	78837588	80034408	3.42252e-05	0.0497416	17q25.3	7
Viral hepatitis-MI	17	78837588	80034408	6.05352e-05	0.00479406	17q25.3	6
	13	77410555	78808813	4.06041e-05	0.0120049	13q22.3	6
	19	44744108	46102697	8.0339e-05	0.0216098	19q13.31-q13.32	6
	16	60745694	62229849	3.93888e-05	0.0371965	16q21	6
	6	132765669	134244243	8.06291e-05	0.043239	6q23.2	6
	9	20463534	22206559	0.000121037	0.0473432	9p21.3	6
AARR-Cardiomyopathy	21	40482902	41389527	7.03284e-05	0.004821	21q22.2	4
	17	1928731	3702312	0.000112529	0.0102203	17p13.3-p13.2	4
	16	60054	1207206	6.10001e-05	0.0173298	16p13.3	4
	3	36486842	38356116	3.88644e-05	0.04673	3p22.3-p22.2	4
AARR-Conduction disorders	5	11940	982252	3.9893e-05	0.00482355	5p15.33	7
	17	1928731	3702312	7.88102e-05	0.00952648	17p13.3-p13.2	7
	12	47714793	49001866	6.2789e-05	0.0142032	12q13.11	7
	22	39307894	40545797	4.02074e-05	0.0149787	22q13.1	7
	22	32664986	34494914	6.50083e-05	0.0202033	22q12.3	7
	3	36486842	38356116	4.26876e-05	0.0207557	3p22.3-p22.2	7
	22	23712647	24984204	3.77999e-05	0.0266324	22q11.23	7
Viral hepatitis-AF	3	17891118	19125144	6.04563e-05	0.00534163	3p24.3	3
	5	11940	982252	4.63852e-05	0.00701901	5p15.33	3
	1	210787750	212842330	7.64128e-05	0.0409418	1q32.2-q32.3	3
Viral hepatitis-Peripheral angiopathy	12	110336719	113263518	3.44289e-05	0.00534726	12q24.11-q24.13	4
	11	121175943	122591910	5.76082e-05	0.017503	11q23.3-q24.1	4
	10	55103572	57031140	7.39548e-05	0.0235002	10q21.1	4
	17	77298636	78837588	6.63397e-05	0.0338126	17q25.3	4
IID-CAD	17	64800430	67858770	0.000118919	0.00623667	17q24.2-q24.3	5
	20	41615460	42680176	4.69352e-05	0.00754864	20q12-q13.12	5
	2	50022257	50818928	4.35551e-05	0.00870824	2p16.3	5
	20	49239658	52472549	8.61601e-05	0.0151126	20q13.13-q13.2	5
	10	115328432	116421406	4.17925e-05	0.0404969	10q25.3	5
IID-IHD	19	44744108	46102697	8.94573e-05	0.00624092	19q13.31-q13.32	9
	15	96141596	98030910	8.12679e-05	0.00975927	15q26.2	9
	6	42038721	43756169	8.04962e-05	0.0122472	6p21.1	9
	4	33172766	35151415	3.70042e-05	0.0162155	4p15.1	9
	17	8306425	9965921	8.87941e-05	0.0176697	17p13.1	9
	14	99138532	101534307	7.6699e-05	0.0181887	14q32.2-q32.31	9
	13	59302271	60854778	3.78045e-05	0.0213239	13q21.1-q21.2	9
	3	153256571	154714218	9.06741e-05	0.0302236	3q25.2	9
	6	132765669	134244243	6.76237e-05	0.0380839	6q23.2	9
IID-PE	9	135298842	137041122	0.000190968	0.00711675	9q34.13-q34.2	6
	15	65104668	67094767	6.43829e-05	0.0142656	15q22.31	6
	2	1781022	3973779	6.78807e-05	0.0204207	2p25.3	6
	17	64800430	67858770	6.44564e-05	0.0253321	17q24.2-q24.3	6
	4	186909090	188472981	9.10429e-05	0.031507	4q35.1-q35.2	6
	19	55728080	57521335	7.4426e-05	0.0479715	19q13.42-q13.43	6
Viral hepatitis-Cardiac arrhythmias	3	17891118	19125144	5.80269e-05	0.0075534	3p24.3	3
	3	194786674	195971408	5.2937e-05	0.0344864	3q29	3
	2	199311125	201576284	7.49388e-05	0.0361418	2q33.1	3
Viral hepatitis-IHD	15	96141596	98030910	8.61299e-05	0.00798789	15q26.2	8
	12	110336719	113263518	7.22725e-05	0.0156762	12q24.11-q24.13	8
	14	99138532	101534307	8.9394e-05	0.0201582	14q32.2-q32.31	8
	17	78837588	80034408	4.60042e-05	0.0285928	17q25.3	8
	13	77410555	78808813	3.66476e-05	0.0307175	13q22.3	8
	6	42038721	43756169	6.99857e-05	0.0309281	6p21.1	8
	11	116383348	117747110	9.65258e-05	0.0409178	11q23.3	8
	7	5854526	6573857	3.08066e-05	0.0426028	7p22.1	8
Viral hepatitis-AA	20	2469501	3828413	6.25861e-05	0.00834892	20p13	8
	19	40984601	42131573	5.27446e-05	0.00964937	19q13.2	8
	21	34376999	35225465	3.37975e-05	0.0272088	21q22.11	8
	12	18087873	20863943	5.38359e-05	0.0282848	12p12.3-p12.2	8
	3	17891118	19125144	3.17532e-05	0.0351674	3p24.3	8
	18	19485844	20649472	2.6788e-05	0.0387106	18q11.2	8
	6	6785207	7808936	5.64724e-05	0.0457578	6p25.1-p24.3	8
	19	15648610	16374416	4.25815e-05	0.0496671	19p13.12-p13.11	8
IID-AA	2	1781022	3973779	8.35865e-05	0.00873946	2p25.3	7
	11	69516130	70926292	6.43657e-05	0.010505	11q13.3-q13.4	7
	15	73628714	76398624	6.13351e-05	0.0272462	15q24.1-q24.2	7
	3	41064528	42540002	3.076e-05	0.0368033	3p22.1	7
	3	141339097	143164628	3.92825e-05	0.0426403	3q23-q24	7
	20	2469501	3828413	4.21655e-05	0.0456763	20p13	7
	1	153180829	154770403	5.21721e-05	0.0494496	1q21.3	7
AARR-AA	17	1928731	3702312	9.01203e-05	0.00976837	17p13.3-p13.2	8
	16	80297374	81772536	8.39444e-05	0.0124782	16q23.2-q23.3	8
	8	140725643	143044914	0.000109468	0.0211517	8q24.3	8
	15	73628714	76398624	5.34881e-05	0.0269573	15q24.1-q24.2	8
	19	40984601	42131573	5.83048e-05	0.0287977	19q13.2	8
	3	41064528	42540002	4.10845e-05	0.0337514	3p22.1	8
	18	19485844	20649472	4.99232e-05	0.0375042	18q11.2	8
	4	146178187	148521873	4.66404e-05	0.0421332	4q31.21-q31.23	8
Viral hepatitis-PE	11	109866116	111114397	4.51363e-05	0.0126264	11q22.3-q23.1	6
	9	135298842	137041122	0.000104047	0.0194438	9q34.13-q34.2	6
	15	59694116	61265836	6.56465e-05	0.0353546	15q22.2	6
	6	168042835	169382050	4.02107e-05	0.0373533	6q27	6
	10	70195991	72220850	5.529e-05	0.0396453	10q21.3-q22.1	6
	4	186909090	188472981	8.04125e-05	0.0414361	4q35.1-q35.2	6
IID-Cardiac arrhythmias	3	36486842	38356116	7.03933e-05	0.0129129	3p22.3-p22.2	10
	21	41389527	43321528	8.58393e-05	0.013647	21q22.2-q22.3	10
	2	184357608	185280173	3.9698e-05	0.023661	2q32.1	10
	21	40482902	41389527	5.88402e-05	0.0266637	21q22.2	10
	1	208410364	210787750	8.07682e-05	0.0270085	1q32.2	10
	2	1781022	3973779	9.66705e-05	0.0275071	2p25.3	10
	19	49282227	51532567	9.91955e-05	0.035208	19q13.33-q13.41	10
	7	16161	972752	3.15444e-05	0.0378577	7p22.3	10
	9	98922040	101592859	8.0956e-05	0.038044	9q22.32-q22.33	10
	4	90231564	91560677	4.67333e-05	0.0438896	4q22.1	10
Viral hepatitis-Conduction disorders	10	29783692	30458838	5.11708e-05	0.014285	10p11.23	4
	10	1523544	2254500	4.51158e-05	0.0263442	10p15.3	4
	4	22319347	24135529	4.7776e-05	0.0358102	4p15.2	4
	3	17891118	19125144	2.89629e-05	0.0419686	3p24.3	4
IID-Cardiomyopathy	15	73628714	76398624	5.5253e-05	0.0143138	15q24.1-q24.2	8
	3	149043237	150252004	6.04293e-05	0.0155026	3q25.1	8
	2	212379518	214014282	7.94871e-05	0.0179006	2q34	8
	3	36486842	38356116	3.9672e-05	0.0274863	3p22.3-p22.2	8
	10	120591353	122407323	7.35236e-05	0.0339029	10q26.11-q26.12	8
	9	135298842	137041122	7.6095e-05	0.0341623	9q34.13-q34.2	8
	4	90231564	91560677	4.14649e-05	0.0388725	4q22.1	8
	2	21050490	23341383	6.69898e-05	0.0484119	2p24.1	8
AARR-PE	17	9965921	11102815	6.0627e-05	0.015308	17p13.1-p12	4
	10	70195991	72220850	7.10059e-05	0.0155752	10q21.3-q22.1	4
	3	137371083	139954597	5.33204e-05	0.0306469	3q22.3-q23	4
	4	186909090	188472981	9.31734e-05	0.0488869	4q35.1-q35.2	4
AARR-VTE	18	1942911	3891658	7.42148e-05	0.0182174	18p11.32-p11.31	8
	3	137371083	139954597	6.08448e-05	0.0240404	3q22.3-q23	8
	22	39307894	40545797	5.93924e-05	0.0247747	22q13.1	8
	6	3573593	4617817	5.51344e-05	0.0292047	6p25.2-p25.1	8
	13	100574095	102300523	5.11784e-05	0.0304951	13q32.3-q33.1	8
	4	139556511	141084631	4.76754e-05	0.0316509	4q31.1	8
	9	135298842	137041122	0.000263988	0.0320388	9q34.13-q34.2	8
	4	186909090	188472981	0.00010837	0.0438908	4q35.1-q35.2	8
Viral hepatitis-HF	22	27834752	29651799	3.84532e-05	0.0359298	22q12.1-q12.2	4
	17	77298636	78837588	5.44039e-05	0.0407235	17q25.3	4
	4	10240	694715	2.5513e-05	0.0471545	4p16.3	4
	16	60745694	62229849	3.41451e-05	0.0492715	16q21	4
