## Supplemental Data 04, and will be used for the link to the file on the preprint site. for "Shared genetic architecture between digestive infectious diseases and cardiovascular diseases: a genome-wide cross-trait analysis"

### Sheet: Supplementary Data 4
Supplementary Data 4. Candidate SNPs records from cross-trait MTAG analysis. a The table contains 41 trait-pair-specific candidate SNP records representing 18 distinct SNPs across nine digestive infectious disease–cardiovascular trait pairs. Thirty-nine records involve IID and two involve viral hepatitis. All listed records have MTAG P ≤ 5 × 10⁻⁸ and original single-trait GWAS P ≤ 0.001 for both …
Trait pair	SNP	Chromosome	Position (bp, hg19)	MTAG P value	Trait 1 GWAS P value	Trait 2 GWAS P value
Intestinal infectious diseases–Atrial fibrillation and flutter	rs486632	4	111791608	4.32797e-11	4.89677e-05	1.53532e-16
Intestinal infectious diseases–Atrial fibrillation and flutter	rs695183	4	111787380	7.82782e-11	0.000263081	6.28203e-17
Intestinal infectious diseases–Atrial fibrillation and flutter	rs509952	4	111788170	7.88201e-11	0.000264186	6.33724e-17
Intestinal infectious diseases–Atrial fibrillation and flutter	rs550515	4	111799132	7.93824e-11	0.000266956	6.34308e-17
Intestinal infectious diseases–Atrial fibrillation and flutter	rs4033103	4	111783363	8.11954e-11	0.000279634	6.25029e-17
Intestinal infectious diseases–Atrial fibrillation and flutter	rs4033104	4	111783306	8.93243e-11	0.000301745	6.88494e-17
Intestinal infectious diseases–Atrial fibrillation and flutter	rs4033102	4	111784205	1.05188e-10	0.000326235	8.71164e-17
Intestinal infectious diseases–Atrial fibrillation and flutter	rs579459	9	136154168	1.77053e-08	1.84778e-06	3.79009e-10
Intestinal infectious diseases–Atrial fibrillation and flutter	rs651007	9	136153875	2.27263e-08	2.64058e-06	4.48281e-10
Intestinal infectious diseases–Atrial fibrillation and flutter	rs495828	9	136154867	2.28104e-08	2.31926e-06	5.00023e-10
Intestinal infectious diseases–Cardiac arrhythmias	rs486632	4	111791608	1.42631e-11	4.89677e-05	9.77687e-17
Intestinal infectious diseases–Cardiac arrhythmias	rs695183	4	111787380	2.62125e-10	0.000263081	3.67113e-15
Intestinal infectious diseases–Cardiac arrhythmias	rs509952	4	111788170	2.81144e-10	0.000264186	4.19566e-15
Intestinal infectious diseases–Cardiac arrhythmias	rs550515	4	111799132	2.83348e-10	0.000266956	4.20436e-15
Intestinal infectious diseases–Cardiac arrhythmias	rs4033103	4	111783363	2.86777e-10	0.000279634	4.05602e-15
Intestinal infectious diseases–Cardiac arrhythmias	rs4033104	4	111783306	2.95785e-10	0.000301745	3.90841e-15
Intestinal infectious diseases–Cardiac arrhythmias	rs4033102	4	111784205	3.02649e-10	0.000326235	3.69573e-15
Intestinal infectious diseases–Cardiac arrhythmias	rs579459	9	136154168	3.93249e-08	1.84778e-06	5.35858e-09
Intestinal infectious diseases–Cardiac arrhythmias	rs495828	9	136154867	4.71403e-08	2.31926e-06	6.13861e-09
Intestinal infectious diseases–Cerebrovascular disease	rs281380	19	49214470	1.05781e-10	4.91247e-11	0.00018
Intestinal infectious diseases–Cerebrovascular disease	rs579459	9	136154168	1.58144e-09	1.84778e-06	0.00012
Intestinal infectious diseases–Cerebrovascular disease	rs495828	9	136154867	2.01045e-09	2.31926e-06	9.5e-05
Intestinal infectious diseases–Cerebrovascular disease	rs651007	9	136153875	2.44148e-09	2.64058e-06	0.0001
Intestinal infectious diseases–Coronary artery disease	rs3184504	12	111884608	1.0924e-14	9.29245e-06	3.80014e-19
Intestinal infectious diseases–Coronary artery disease	rs10774625	12	111910219	1.19702e-14	9.18692e-05	7.8001e-20
Intestinal infectious diseases–Coronary artery disease	rs653178	12	112007756	1.37028e-14	1.01487e-05	5.10035e-19
Intestinal infectious diseases–Coronary artery disease	rs11065987	12	112072424	5.33889e-12	0.000139139	9.49948e-16
Intestinal infectious diseases–Coronary artery disease	rs11066188	12	112610714	1.50277e-11	0.000310706	2.70023e-15
Intestinal infectious diseases–Coronary artery disease	rs17630235	12	112591686	1.68774e-11	0.000261024	3.69999e-15
Intestinal infectious diseases–Ischaemic heart disease	rs653178	12	112007756	5.12573e-10	1.01487e-05	6.08275e-14
Intestinal infectious diseases–Ischaemic heart disease	rs3184504	12	111884608	9.14568e-10	9.29245e-06	2.35993e-13
Intestinal infectious diseases–Ischaemic heart disease	rs10774625	12	111910219	4.84233e-09	9.18692e-05	3.60081e-13
Intestinal infectious diseases–Ischaemic heart disease	rs11065987	12	112072424	1.68174e-08	0.000139139	3.03948e-12
Intestinal infectious diseases–Ischaemic heart disease	rs17630235	12	112591686	4.6443e-08	0.000261024	1.13553e-11
Intestinal infectious diseases–Myocardial infarction	rs653178	12	112007756	2.59819e-08	1.01487e-05	2.85233e-11
Intestinal infectious diseases–Myocardial infarction	rs3184504	12	111884608	3.72696e-08	9.29245e-06	9.81296e-11
Intestinal infectious diseases–Venous thromboembolism	rs579459	9	136154168	5.22813e-12	1.84778e-06	1.10917e-105
Intestinal infectious diseases–Venous thromboembolism	rs495828	9	136154867	6.57436e-12	2.31926e-06	2.14289e-106
Intestinal infectious diseases–Venous thromboembolism	rs651007	9	136153875	8.38393e-12	2.64058e-06	1.60325e-105
Viral hepatitis–Atrial fibrillation and flutter	rs1448808	4	111445587	1.37617e-16	0.000419662	3.86011e-21
Viral hepatitis–Cardiac arrhythmias	rs1448808	4	111445587	3.44657e-12	0.000419662	1.19289e-14
