## Supplemental Data 05, and will be used for the link to the file on the preprint site. for "Shared genetic architecture between digestive infectious diseases and cardiovascular diseases: a genome-wide cross-trait analysis"

### Sheet: Supplementary Data 5
Supplementary Data 5. Trait-pair-level summary of cross-trait MTAG results and diagnostic metrics. a The table summarises all 39 analysed digestive infectious disease–cardiovascular trait pairs. Candidate SNP records met MTAG P ≤ 5 × 10⁻⁸ and original single-trait GWAS P ≤ 0.001 for both traits. Candidate SNP and lead SNP counts are trait-pair-specific; the same SNP contributes separately when id…
Trait pairs	No. pleiotropic SNPs	Independent pleiotropic SNPs	Independent chromosomal region	Overall inflation_trait1	Overall inflation_trait2	Mean χ2_trait1	Mean χ2_trait2	Inflation from confounding_trait1_h2_int	Inflation from confounding_trait2_h2_int
Viral hepatitis–Aortic aneurysm	0	0	-	0.24812	0.0592321	1.045	1.105	0.9856	0.9972
Viral hepatitis–Cardiac arrhythmias	1	1	4q25	0.51453	0.00175551	1.045	1.337	0.8705	0.9945
Viral hepatitis–Pulmonary embolism	0	0	-	0.241607	0.109516	1.045	1.077	0.997	0.998
Viral hepatitis–Heart failure	0	0	-	0.287847	0.0233489	1.045	1.155	0.9536	0.9967
Viral hepatitis–Peripheral angiopathy	0	0	-	0.241391	0.272601	1.045	1.041	0.9999	1
Viral hepatitis–Cardiomyopathy	0	0	-	0.237077	0.124578	1.045	1.072	0.9959	0.9993
Viral hepatitis–Venous thromboembolism	0	0	-	0.279643	0.0273408	1.045	1.142	0.9689	0.9949
Viral hepatitis–Conduction disorders	0	0	-	0.243915	0.0850578	1.045	1.088	0.9946	0.997
Viral hepatitis–Myocardial infarction	0	0	-	0.419473	0.00660136	1.045	1.228	0.9088	0.9946
Viral hepatitis–Atrial fibrillation and flutter	1	1	4q25	0.57093	0.00109926	1.045	1.374	0.8478	1.0022
Viral hepatitis–Coronary artery disease	0	0	-	0.46878	0.000871427	1.049	1.407	0.8524	0.9952
Viral hepatitis–Cerebrovascular disease	0	0	-	0.238558	0.246674	1.045	1.043	0.9996	0.9993
Viral hepatitis–Ischaemic heart disease	0	0	-	0.523965	0.00258031	1.045	1.302	0.8758	0.9946
Intestinal infectious diseases–Aortic aneurysm	0	0	-	0.0776631	0.0650862	1.096	1.105	0.9999	0.9993
Intestinal infectious diseases–Cardiac arrhythmias	9	2	4q25, 9q34.2	0.136572	0.00215819	1.096	1.338	0.9212	0.99
Intestinal infectious diseases–Pulmonary embolism	0	0	-	0.0773864	0.114375	1.096	1.077	0.9995	0.9993
Intestinal infectious diseases–Heart failure	0	0	-	0.0803163	0.026977	1.096	1.155	0.9915	0.9986
Intestinal infectious diseases–Peripheral angiopathy	0	0	-	0.0729982	0.264996	1.096	1.041	0.9988	0.9807
Intestinal infectious diseases–Cardiomyopathy	0	0	-	0.0755567	0.126016	1.096	1.072	0.9986	0.9994
Intestinal infectious diseases–Venous thromboembolism	3	1	9q34.2	0.0775756	0.0327636	1.096	1.142	0.9985	0.9972
Intestinal infectious diseases–Conduction disorders	0	0	-	0.0777416	0.0919319	1.096	1.088	0.9999	0.9998
Intestinal infectious diseases–Myocardial infarction	2	1	12q24.12	0.0866184	0.00830722	1.096	1.229	0.974	0.9935
Intestinal infectious diseases–Atrial fibrillation and flutter	10	2	4q25, 9q34.2	0.141705	0.00144167	1.096	1.373	0.9104	0.9954
Intestinal infectious diseases–Coronary artery disease	6	2	12q24.12, 12q24.13	0.199385	0.00105189	1.095	1.407	0.8831	0.9902
Intestinal infectious diseases–Cerebrovascular disease	4	2	9q34.2, 19q13.33	0.0765048	0.245991	1.095	1.043	0.9992	0.9832
Intestinal infectious diseases–Ischaemic heart disease	5	2	12q24.12, 12q24.13	0.116115	0.00325512	1.096	1.302	0.9386	0.9913
Abscess of anal and rectal regions–Aortic aneurysm	0	0	-	0.274576	0.0568854	1.042	1.105	0.9851	0.9965
Abscess of anal and rectal regions–Cardiac arrhythmias	0	0	-	0.46414	0.00173341	1.042	1.338	0.8759	0.9951
Abscess of anal and rectal regions–Pulmonary embolism	0	0	-	0.258727	0.110845	1.042	1.077	0.9941	0.9986
Abscess of anal and rectal regions–Heart failure	0	0	-	0.299608	0.0240097	1.042	1.155	0.9529	0.9983
Abscess of anal and rectal regions–Peripheral angiopathy	0	0	-	0.260693	0.271506	1.042	1.041	1	0.9998
Abscess of anal and rectal regions–Cardiomyopathy	0	0	-	0.245604	0.125077	1.042	1.072	0.9929	0.9996
Abscess of anal and rectal regions–Venous thromboembolism	0	0	-	0.30133	0.0274843	1.042	1.142	0.962	0.9959
Abscess of anal and rectal regions–Conduction disorders	0	0	-	0.261685	0.0862136	1.042	1.087	0.9906	0.9978
Abscess of anal and rectal regions–Myocardial infarction	0	0	-	0.450731	0.00697656	1.042	1.229	0.911	0.9965
Abscess of anal and rectal regions–Atrial fibrillation and flutter	0	0	-	0.490725	0.00112616	1.042	1.373	0.8756	1.0047
Abscess of anal and rectal regions–Coronary artery disease	0	0	-	0.41788	0.000826583	1.044	1.407	0.8763	0.9967
Abscess of anal and rectal regions–Cerebrovascular disease	0	0	-	0.256065	0.248366	1.042	1.043	0.9994	0.9996
Abscess of anal and rectal regions–Ischaemic heart disease	0	0	-	0.431408	0.00264018	1.042	1.302	0.8993	0.9972
