## Supplemental Data 06, and will be used for the link to the file on the preprint site. for "Shared genetic architecture between digestive infectious diseases and cardiovascular diseases: a genome-wide cross-trait analysis"

### Sheet: Supplementary Data 6
Supplementary Data 6. Independent pleiotropic genomic loci associated with the risk of digestive infectious diseases and cardiovascular diseases. ᵃ Genomic positions were based on Build CRCh38/hg38. ᵇ Minor and major alleles were determined using reference data from the European population of the 1000 Genomes Project Phase 3. All effect estimates were aligned to the minor allele. ᶜ The nearest ge…
Trait pairs	Independent pleiotropic SNP	Positionᵃ	Minor alleleᵇ	Major alleleᵇ	Region	Nearest geneᶜ	Digestive infectious diseasesᵈ		Cardiovascular diseasesᵈ		MTAG		I²ᵉ	Phetᵉ
							β (95% CI)	P	β (95% CI)	P	β (95% CI)	P
Viral hepatitis–Cardiac arrhythmias	rs1448808	111445587	A	G	4q25	ENPEP	-0.1120 (-0.1742–-0.0498)	0.00042	0.0545 (0.0406–0.0683)	1.19e-14	-0.0076 (-0.0098–-0.0055)	3.45e-12	0.962	3.08e-07
Viral hepatitis–Atrial fibrillation and flutter	rs1448808	111445587	A	G	4q25	ENPEP	-0.1120 (-0.1742–-0.0498)	0.00042	0.0912 (0.0722–0.1101)	3.86e-21	-0.0092 (-0.0114–-0.0070)	1.38e-16	0.973	9.24e-10
Intestinal infectious diseases–Cardiac arrhythmias	rs486632	111791608	C	T	4q25	PITX2	-0.0770 (-0.1142–-0.0398)	4.9e-05	-0.1534 (-0.1896–-0.1172)	9.78e-17	-0.0123 (-0.0159–-0.0087)	1.43e-11	0.88	0.0039
	rs579459	136154168	C	T	9q34.2	ABO	0.0403 (0.0237–0.0569)	1.85e-06	0.0482 (0.0320–0.0643)	5.36e-09	-0.0100 (-0.0136–-0.0064)	3.93e-08	0	0.507
Intestinal infectious diseases–Venous thromboembolism	rs579459	136154168	C	T	9q34.2	ABO	0.0403 (0.0237–0.0569)	1.85e-06	0.2543 (0.2315–0.2771)	1.11e-105	-0.0153 (-0.0197–-0.0110)	5.23e-12	0.995	5.24e-50
Intestinal infectious diseases–Myocardial infarction	rs653178	112007756	C	T	12q24.12	ATXN2	0.0318 (0.0177–0.0459)	1.01e-05	0.0689 (0.0486–0.0892)	2.85e-11	-0.0116 (-0.0156–-0.0075)	2.6e-08	0.885	0.00323
Intestinal infectious diseases–Atrial fibrillation and flutter	rs486632	111791608	C	T	4q25	PITX2	-0.0770 (-0.1142–-0.0398)	4.9e-05	-0.2117 (-0.2620–-0.1614)	1.54e-16	-0.0118 (-0.0153–-0.0083)	4.33e-11	0.944	2.41e-05
	rs579459	136154168	C	T	9q34.2	ABO	0.0403 (0.0237–0.0569)	1.85e-06	0.0712 (0.0489–0.0934)	3.79e-10	-0.0101 (-0.0136–-0.0066)	1.77e-08	0.789	0.0294
Intestinal infectious diseases–Coronary artery disease	rs3184504	111884608	T	C	12q24.12	SH2B3	0.0320 (0.0178–0.0461)	9.29e-06	0.0635 (0.0496–0.0775)	3.8e-19	-0.0129 (-0.0161–-0.0096)	1.09e-14	0.897	0.00184
	rs11066188	112610714	A	G	12q24.13	HECTD4	0.0263 (0.0120–0.0407)	0.000311	0.0573 (0.0431–0.0716)	2.7e-15	0.0112 (0.0080–0.0145)	1.5e-11	0.89	0.00261
Intestinal infectious diseases–Cerebrovascular disease	rs281380	49214470	C	T	19q13.33	MAMSTR	0.0467 (0.0328–0.0607)	4.91e-11	-0.0011 (-0.0016–-0.0005)	0.00018	0.0143 (0.0099–0.0186)	1.06e-10	0.978	1.84e-11
	rs579459	136154168	C	T	9q34.2	ABO	0.0403 (0.0237–0.0569)	1.85e-06	0.0013 (0.0006–0.0020)	0.00012	-0.0133 (-0.0176–-0.0090)	1.58e-09	0.953	3.99e-06
Intestinal infectious diseases–Ischaemic heart disease	rs653178	112007756	C	T	12q24.12	ATXN2	0.0318 (0.0177–0.0459)	1.01e-05	0.0517 (0.0382–0.0652)	6.08e-14	-0.0118 (-0.0155–-0.0081)	5.13e-10	0.751	0.045
	rs17630235	112591686	A	G	12q24.13	TRAFD1	0.0267 (0.0124–0.0410)	0.000261	0.0475 (0.0338–0.0612)	1.14e-11	0.0104 (0.0067–0.0141)	4.64e-08	0.764	0.0396
