## Supplemental Data 07, and will be used for the link to the file on the preprint site. for "Shared genetic architecture between digestive infectious diseases and cardiovascular diseases: a genome-wide cross-trait analysis"

### Sheet: Supplementary Data 7
Supplementary Data 7. Fine-mapping and colocalisation results for independent pleiotropic loci. Twelve trait-pair-specific lead SNP records across seven IID–cardiovascular disease pairs were evaluated. Ten 99% credible sets contained 37 member records. "No. credible-set SNPs" indicates the number of SNPs in the 99% credible set for each trait-pair–lead-SNP record. "99% credible-set SNPs" lists th…
Trait pairs	Independent pleiotropic SNP	Region	Fine-mapping supporta	No. credible-set SNPs	99% credible-set SNPs	probNormb	cumSumc	LD r² to lead SNPd	FM input P (Stouffer-derived)e	PPH4f
Intestinal infectious diseases–Cardiac arrhythmias	rs486632	4q25	Yes	5	rs486632	0.978407	0.978407	1	1.15816e-24	0.984814
Intestinal infectious diseases–Cardiac arrhythmias	rs486632	4q25	Yes	5	rs695183	0.00401821	0.982425	0.755674	2.97698e-22	0.984814
Intestinal infectious diseases–Cardiac arrhythmias	rs486632	4q25	Yes	5	rs4033102	0.00391769	0.986343	0.775104	3.05417e-22	0.984814
Intestinal infectious diseases–Cardiac arrhythmias	rs486632	4q25	Yes	5	rs4033104	0.00362639	0.989969	0.775104	3.30217e-22	0.984814
Intestinal infectious diseases–Cardiac arrhythmias	rs486632	4q25	Yes	5	rs4033103	0.00345136	0.993421	0.775104	3.47143e-22	0.984814
Intestinal infectious diseases–Cardiac arrhythmias	rs579459	9q34.2	Yes	3	rs579459	0.397653	0.397653	1	3.97289e-13	0.985481
Intestinal infectious diseases–Cardiac arrhythmias	rs579459	9q34.2	Yes	3	rs495828	0.322302	0.719955	1	4.92069e-13	0.985481
Intestinal infectious diseases–Cardiac arrhythmias	rs579459	9q34.2	Yes	3	rs651007	0.280045	1	1	5.67795e-13	0.985481
Intestinal infectious diseases–Venous thromboembolism	rs579459	9q34.2	Yes	3	rs495828	0.631149	0.631149	1	1.44752e-95	0.997981
Intestinal infectious diseases–Venous thromboembolism	rs579459	9q34.2	Yes	3	rs579459	0.271268	0.902417	1	3.37448e-95	0.997981
Intestinal infectious diseases–Venous thromboembolism	rs579459	9q34.2	Yes	3	rs651007	0.0975828	1	1	9.40301e-95	0.997981
Intestinal infectious diseases–Myocardial infarction	rs653178	12q24.12	Yes	3	rs653178	0.81391	0.81391	1	4.35322e-16	0.998489
Intestinal infectious diseases–Myocardial infarction	rs653178	12q24.12	Yes	3	rs3184504	0.175071	0.988981	0.984024	2.07118e-15	0.998489
Intestinal infectious diseases–Myocardial infarction	rs653178	12q24.12	Yes	3	rs10774625	0.0101036	0.999085	0.942041	3.75779e-14	0.998489
Intestinal infectious diseases–Coronary artery disease	rs11066188	12q24.13	No	4	rs17696736	0.882914	0.882914	0.913013	1.27772e-26	0.997587
Intestinal infectious diseases–Coronary artery disease	rs11066188	12q24.13	No	4	rs11066320	0.0471799	0.930094	0.917099	2.45387e-25	0.997587
Intestinal infectious diseases–Coronary artery disease	rs11066188	12q24.13	No	4	rs11066188	0.0399794	0.970074	1	2.90019e-25	0.997587
Intestinal infectious diseases–Coronary artery disease	rs11066188	12q24.13	No	4	rs17630235	0.0211863	0.99126	0.975217	5.50471e-25	0.997587
Intestinal infectious diseases–Coronary artery disease	rs3184504	12q24.12	No	3	rs10774625	0.964901	0.964901	0.950001	2.95136e-33	0.998032
Intestinal infectious diseases–Coronary artery disease	rs3184504	12q24.12	No	3	rs3184504	0.0217821	0.986683	1	1.34264e-31	0.998032
Intestinal infectious diseases–Coronary artery disease	rs3184504	12q24.12	No	3	rs653178	0.0133165	1	0.984024	2.20401e-31	0.998032
Intestinal infectious diseases–Atrial fibrillation and flutter	rs486632	4q25	Yes	7	rs4033103	0.172891	0.172891	0.775104	2.53705e-23	0.994536
Intestinal infectious diseases–Atrial fibrillation and flutter	rs486632	4q25	Yes	7	rs695183	0.172416	0.345306	0.755674	2.54411e-23	0.994536
Intestinal infectious diseases–Atrial fibrillation and flutter	rs486632	4q25	Yes	7	rs509952	0.170292	0.515599	0.768526	2.57615e-23	0.994536
Intestinal infectious diseases–Atrial fibrillation and flutter	rs486632	4q25	Yes	7	rs550515	0.169952	0.685551	0.788047	2.58136e-23	0.994536
Intestinal infectious diseases–Atrial fibrillation and flutter	rs486632	4q25	Yes	7	rs4033104	0.150445	0.835996	0.775104	2.91959e-23	0.994536
Intestinal infectious diseases–Atrial fibrillation and flutter	rs486632	4q25	Yes	7	rs4033102	0.108065	0.944062	0.775104	4.07799e-23	0.994536
Intestinal infectious diseases–Atrial fibrillation and flutter	rs486632	4q25	Yes	7	rs486632	0.0559384	1	1	7.93052e-23	0.994536
Intestinal infectious diseases–Atrial fibrillation and flutter	rs579459	9q34.2	Yes	3	rs579459	0.406863	0.406863	1	5.98385e-14	0.994599
Intestinal infectious diseases–Atrial fibrillation and flutter	rs579459	9q34.2	Yes	3	rs651007	0.318064	0.724926	1	7.687e-14	0.994599
Intestinal infectious diseases–Atrial fibrillation and flutter	rs579459	9q34.2	Yes	3	rs495828	0.275074	1	1	8.91079e-14	0.994599
Intestinal infectious diseases–Cerebrovascular disease	rs281380	19q13.33	No		Not constructed					0.995698
Intestinal infectious diseases–Cerebrovascular disease	rs579459	9q34.2	No		Not constructed					0.00162214
Intestinal infectious diseases–Ischaemic heart disease	rs17630235	12q24.13	Yes	3	rs17630235	0.676188	0.676188	1	2.39217e-16	0.994671
Intestinal infectious diseases–Ischaemic heart disease	rs17630235	12q24.13	Yes	3	rs11066188	0.295561	0.971749	0.975217	5.53953e-16	0.994671
Intestinal infectious diseases–Ischaemic heart disease	rs17630235	12q24.13	Yes	3	rs17696736	0.0209437	0.992693	0.921901	8.14331e-15	0.994671
Intestinal infectious diseases–Ischaemic heart disease	rs653178	12q24.12	Yes	3	rs653178	0.820435	0.820435	1	1.01335e-19	0.998063
Intestinal infectious diseases–Ischaemic heart disease	rs653178	12q24.12	Yes	3	rs3184504	0.12323	0.943664	0.984024	6.90325e-19	0.998063
Intestinal infectious diseases–Ischaemic heart disease	rs653178	12q24.12	Yes	3	rs10774625	0.053729	0.997393	0.942041	1.59983e-18	0.998063
