## Supplemental Data 08, and will be used for the link to the file on the preprint site. for "Shared genetic architecture between digestive infectious diseases and cardiovascular diseases: a genome-wide cross-trait analysis"

### Sheet: Supplementary Data 8
Supplementary Data 8. Candidate pleiotropic variants supported by fine-mapping and colocalisation. Eight trait-pair–variant records across five IID–cardiovascular disease pairs, representing four unique SNPs. a Each row represents a trait-pair-specific lead-SNP record. The same SNP is retained separately when identified in more than one trait pair. b Coordinates are based on GRCh37/hg19. Cytogene…
Trait pair	Cytogenetic band	Lead SNP	Position (bp, hg19)	PPH4	Lead probNorm	Highest-probNorm SNP
Intestinal infectious diseases–Cardiac arrhythmias	4q25	rs486632	111791608	0.9848	0.9784	rs486632
	9q34.2	rs579459	136154168	0.9855	0.3977	rs579459
Intestinal infectious diseases–Venous thromboembolism	9q34.2	rs579459	136154168	0.998	0.2713	rs495828
Intestinal infectious diseases–Myocardial infarction	12q24.12	rs653178	112007756	0.9985	0.8139	rs653178
Intestinal infectious diseases–Atrial fibrillation and flutter	4q25	rs486632	111791608	0.9945	0.0559	rs4033103
	9q34.2	rs579459	136154168	0.9946	0.4069	rs579459
Intestinal infectious diseases–Ischaemic heart disease	12q24.13	rs17630235	112591686	0.9947	0.6762	rs17630235
	12q24.12	rs653178	112007756	0.9981	0.8204	rs653178
