## Supplemental Data 09, and will be used for the link to the file on the preprint site. for "Shared genetic architecture between digestive infectious diseases and cardiovascular diseases: a genome-wide cross-trait analysis"

### Sheet: Supplementary Data 9
Supplementary Data 9. Cross-trait sensitivity analyses of candidate pleiotropic variants. a Each row represents one candidate trait-pair–variant record prioritised by fine-mapping and Bayesian colocalisation and listed in Supplementary Data 8. The eight records represent four unique SNPs across five intestinal infectious disease–cardiovascular disease pairs. Complementary sensitivity analyses use…
Trait pair	Cytogenetic band	Lead SNP	Position (bp, hg19)	MTAG P	PLACO+ P	CPMA P	GPA local FDR	CPASSOC-SHet P
Intestinal infectious diseases–Atrial fibrillation and flutter	4q25	rs486632	111791608	4.33e-11	4.19044e-16	2.69279e-18	0.0933101	9.51708e-17
	9q34.2	rs579459	136154168	1.77e-08	1.66205e-14	1.67506e-13	0.0440707	1.97363e-13
Intestinal infectious diseases–Cardiac arrhythmias	4q25	rs486632	111791608	1.43e-11	3.68484e-16	1.73873e-18	0.0619082	1.88805e-16
	9q34.2	rs579459	136154168	3.93e-08	1.38881e-13	2.11834e-12	0.0288844	6.68549e-13
Intestinal infectious diseases–Ischaemic heart disease	12q24.13	rs17630235	112591686	4.64e-08	2.89207e-12	6.67855e-13	0.11146	1.67401e-12
	12q24.12	rs653178	112007756	5.13e-10	6.29335e-16	1.91673e-16	0.0534953	4.9499e-16
Intestinal infectious diseases–Myocardial infarction	12q24.12	rs653178	112007756	2.6e-08	2.71332e-14	7.17327e-14	0.053525	5.09085e-15
Intestinal infectious diseases–Venous thromboembolism	9q34.2	rs579459	136154168	5.23e-12	6.71071e-47	8.87954e-108	0.0103123	5.13986e-108
