## Supplemental Data 11, and will be used for the link to the file on the preprint site. for "Shared genetic architecture between digestive infectious diseases and cardiovascular diseases: a genome-wide cross-trait analysis"

### Sheet: Supplementary Data 11
Supplementary Data 11. Enriched GO terms identified by GSEA across the 5 prioritised IID–cardiovascular disease trait pairs. a GSEA was conducted using the R package clusterProfiler using reference gene sets derived from the GO and KEGG pathway databases,based on MAGMA outputs (Bonferroni-corrected P ≤ 0.05). b Significant positive enrichment was defined as NES > 2.0 together with Bonferroni-corr…
Trait pairs	Category	ID	Description	NES	P	PBonferroni
IID–VTE	BP	GO:0050818	regulation of coagulation	2.61301	1e-10	6.003e-07
	BP	GO:0030193	regulation of blood coagulation	2.58373	1e-10	6.003e-07
	BP	GO:1900046	regulation of hemostasis	2.5649	1e-10	6.003e-07
	BP	GO:0007596	blood coagulation	2.56216	1e-10	6.003e-07
	BP	GO:0050817	coagulation	2.56168	1e-10	6.003e-07
	BP	GO:0007599	hemostasis	2.55181	1e-10	6.003e-07
	BP	GO:0050819	negative regulation of coagulation	2.52898	1e-10	6.003e-07
	BP	GO:0030168	platelet activation	2.33078	1e-10	6.003e-07
	BP	GO:0050878	regulation of body fluid levels	2.16796	1e-10	6.003e-07
	BP	GO:0042060	wound healing	2.05952	1e-10	6.003e-07
	BP	GO:0042730	fibrinolysis	2.57425	1.72238e-10	1.03395e-06
	BP	GO:0061041	regulation of wound healing	2.23868	3.62456e-10	2.17582e-06
	BP	GO:0030195	negative regulation of blood coagulation	2.46149	1.65974e-09	9.96345e-06
	BP	GO:1900047	negative regulation of hemostasis	2.46209	1.80957e-09	1.08629e-05
	BP	GO:1903034	regulation of response to wounding	2.09236	1.28472e-08	7.71219e-05
	BP	GO:0061045	negative regulation of wound healing	2.26583	2.77356e-08	0.000166497
	BP	GO:0031639	plasminogen activation	2.45261	2.97403e-08	0.000178531
	BP	GO:1903035	negative regulation of response to wounding	2.11877	1.78234e-07	0.00106994
	BP	GO:0031638	zymogen activation	2.1809	2.13187e-06	0.0127976
	BP	GO:0051917	regulation of fibrinolysis	2.22487	2.64296e-06	0.0158657
	CC	GO:0031091	platelet alpha granule	2.23425	6.04024e-08	4.32481e-05
	CC	GO:0031093	platelet alpha granule lumen	2.17614	8.26567e-07	0.000591822
	MF	GO:0005549	odorant binding	2.28174	1.1696e-08	1.35206e-05
	BP	GO:0052695	cellular glucuronidation	2.28184	6.92181e-07	0.00415516
	MF	GO:0015020	glucuronosyltransferase activity	2.16103	7.94898e-06	0.00918902
IID–MI	BP	GO:0097006	regulation of plasma lipoprotein particle levels	2.25183	4.57719e-09	2.74769e-05
	BP	GO:0030301	cholesterol transport	2.08025	2.06618e-07	0.00124033
	BP	GO:0015918	sterol transport	2.0587	3.97864e-07	0.00238838
	BP	GO:0071827	plasma lipoprotein particle organization	2.19777	4.82769e-07	0.00289806
	BP	GO:0034370	triglyceride-rich lipoprotein particle remodeling	2.14846	3.87663e-06	0.0232714
	BP	GO:0034372	very-low-density lipoprotein particle remodeling	2.14846	3.87663e-06	0.0232714
	BP	GO:0033344	cholesterol efflux	2.04161	5.13082e-06	0.0308003
	BP	GO:0071825	protein-lipid complex organization	2.09455	5.58196e-06	0.0335085
	MF	GO:0071813	lipoprotein particle binding	2.24271	1.37673e-06	0.0015915
	MF	GO:0071814	protein-lipid complex binding	2.24271	1.37673e-06	0.0015915
	MF	GO:0034185	apolipoprotein binding	2.1155	2.13239e-05	0.0246504
IID–IHD	BP	GO:0097006	regulation of plasma lipoprotein particle levels	2.09179	3.59993e-07	0.00216068
	BP	GO:0055090	acylglycerol homeostasis	2.14426	2.38422e-06	0.0143101
	BP	GO:0071827	plasma lipoprotein particle organization	2.10027	2.96004e-06	0.0177661
	BP	GO:0070828	heterochromatin organization	2.14793	4.90061e-06	0.0294135
	CC	GO:0034358	plasma lipoprotein particle	2.04473	4.22612e-05	0.030259
	CC	GO:1990777	lipoprotein particle	2.04473	4.22612e-05	0.030259
	BP	GO:2000644	regulation of receptor catabolic process	2.14323	1.31203e-06	0.0078748
