## Supplemental Data 12, and will be used for the link to the file on the preprint site. for "Shared genetic architecture between digestive infectious diseases and cardiovascular diseases: a genome-wide cross-trait analysis"

### Sheet: Supplementary Data 12
Supplementary Data 12. Tissue-specific enrichment results across five prioritised IID–cardiovascular trait pairs. a TSEA was performed separately for five prioritised intestinal infectious diseases (IID)–cardiovascular trait pairs using deTS (v1.0) and the GTEx reference panel (14,725 protein-coding, non-housekeeping genes across 47 tissues). Input genes were MAGMA-identified pleiotropic risk gen…
Trait pairs	Tissuesᵃ	No. geneᵇ	No.Enriched.gene	P	PBonferroniᶜ	Genes
Intestinal infectious diseases–Atrial fibrillation and flutter	Adipose - Subcutaneous	175	12	0.0397413	1	ADAM15; ARHGAP31; CAV1; CAV2; CCDC109B; CEP68; HOXC4; KIAA0040; NR3C1; PRRX1; SUN1; ZNF366
	Adipose - Visceral (Omentum)	175	12	0.0397413	1	ARHGAP31; CAV1; CAV2; CCDC109B; CDKN1A; HBEGF; IL6; KIAA0040; NR3C1; PHLDB2; WT1; ZNF366
	Adrenal Gland	175	8	0.370178	1	CPEB4; DNAJC12; ESR2; FAM13B; KCNJ5; SIRT1; SLC50A1; VSTM4
	Artery - Aorta	175	13	0.0186206	0.875166	C9orf3; CAMK2G; CDKN1A; CTSZ; FAM13B; FKBP7; HOXA3; KAZALD1; PBXIP1; SHROOM3; TES; VSTM4; ZFHX3
	Artery - Coronary	175	12	0.0397413	1	ARHGEF25; C9orf3; CAV2; CTSZ; EDNRA; EPHA3; FAM13B; FKBP7; PHLDB2; PTK2; VSTM4; ZFHX3
	Artery - Tibial	175	18	0.000146687	0.00689429	ARHGEF25; C9orf3; CAMK2G; CDKN1A; COMP; EDNRA; EPHA3; FAM13B; HOXC4; KAZALD1; PBXIP1; PHLDB2; PRKRA; PRRX1; PTK2; SHROOM3; TES; ZFHX3
	Brain - Amygdala	175	4	0.913646	1	ANK2; CORT; PCDHGC3; REEP2
	Brain - Anterior cingulate cortex (BA24)	175	5	0.816096	1	ANK2; B4GALNT1; CORT; PCDHGC5; REEP2
	Brain - Caudate (basal ganglia)	175	7	0.52341	1	ANK2; B4GALNT1; CORT; PCDHGC3; PCDHGC5; REEP2; SLCO1C1
	Brain - Cerebellar Hemisphere	175	6	0.680065	1	ANK2; B4GALNT1; KCND3; KLHL3; PPFIA4; REEP2
	Brain - Cerebellum	175	6	0.680065	1	ANK2; B4GALNT1; KCND3; KLHL3; PPFIA4; REEP2
	Brain - Cortex	175	5	0.816096	1	ANK2; B4GALNT1; PCDHGC5; PPFIA4; REEP2
	Brain - Frontal Cortex (BA9)	175	5	0.816096	1	ANK2; B4GALNT1; PCDHGC5; PPFIA4; REEP2
	Brain - Hippocampus	175	4	0.913646	1	ANK2; B4GALNT1; PCDHGC5; REEP2
	Brain - Hypothalamus	175	3	0.969108	1	ANK2; B4GALNT1; REEP2
	Brain - Nucleus accumbens (basal ganglia)	175	5	0.816096	1	ANK2; B4GALNT1; CORT; PCDHGC5; REEP2
	Brain - Putamen (basal ganglia)	175	5	0.816096	1	ANK2; B4GALNT1; CORT; PCDHGC5; REEP2
	Brain - Spinal cord (cervical c-1)	175	2	0.992548	1	ANK2; CTNNA3
	Brain - Substantia nigra	175	3	0.969108	1	ANK2; CTNNA3; REEP2
	Breast - Mammary Tissue	175	7	0.52341	1	ADAM15; ARHGAP31; CAV1; CAV2; CEP68; ZNF366; ZNF564
	Colon - Sigmoid	175	15	0.00328309	0.154305	ARHGEF25; BNC2; CACNB2; CAMK2G; CASZ1; DTX3; HOXA11; HOXA3; HOXA6; KCNN3; PBXIP1; PHLDB2; PLEKHA3; SPATS2L; TES
	Colon - Transverse	175	11	0.0785172	1	CES2; CES3; GSDMB; HOXA11; HOXA3; HOXA6; MAP2K6; SHROOM3; SLC50A1; SPATS2L; TES
	Esophagus - Gastroesophageal Junction	175	15	0.00328309	0.154305	ARHGEF25; BNC2; C9orf3; CACNB2; CAMK2G; DTX3; FAM13B; GFRA3; HMGN1; HOXA3; HOXA4; KCND3; PBXIP1; PLEKHA3; TES
	Esophagus - Mucosa	175	6	0.680065	1	BARX2; CES2; FRMD4B; RREB1; TMEM79; ZBTB7B
	Esophagus - Muscularis	175	18	0.000146687	0.00689429	ARHGEF25; BNC2; C9orf3; CACNB2; CAMK2G; DTX3; GFRA3; HMGN1; HOXA3; HOXA4; KCND3; PBXIP1; PHLDB2; PITX2; PLEKHA3; SHROOM3; TBX5; TES
	Heart - Atrial Appendage	175	23	2.51696e-07	1.18297e-05	CAV2; CCDC109B; CCDC141; CPEB4; CTNNA3; DPF3; EDNRA; EPHA3; EXOG; HCN4; KAZALD1; KCNIP2; KCNJ5; KLHL3; METTL11B; MYH6; MYL4; SCN10A; SCN5A; SPATS2L; SYNPO2L; TBX5; TTN
	Heart - Left Ventricle	175	21	3.79408e-06	0.000178322	ARHGAP31; C9orf3; CAND2; CCDC141; CPEB4; CTNNA3; DPF3; EXOG; HCN4; KCNIP2; METTL11B; MYH6; MYL4; PCDHGC5; PHLDB2; SCN10A; SCN5A; SYNPO2L; TBX5; TTN; ZNF366
	Kidney - Cortex	175	8	0.370178	1	CASR; ENPEP; HOXA3; HOXA6; HOXC4; SPATS2L; SYNE2; TFEC
	Liver	175	7	0.52341	1	APOH; ATF5; CES3; FGL1; GSDMB; HSD17B6; SLC9B2
	Lung	175	9	0.240226	1	ARHGAP31; CAV2; CTSZ; EDNRA; HBEGF; KIAA0040; RNF144B; TBX5; TFEC
	Minor Salivary Gland	175	6	0.680065	1	BARX2; FRMD4B; KAZALD1; PITX2; SHROOM3; SPATS2L
	Muscle - Skeletal	175	10	0.143162	1	CAND2; CPEB4; DIAPH1; DPF3; MAP2K6; MYOT; PITX2; PRKRA; SYNPO2L; TTN
	Nerve - Tibial	175	7	0.52341	1	ARHGAP31; BNC2; GFRA3; HOXC4; SH3PXD2A; ZNF442; ZNF564
	Ovary	175	10	0.143162	1	BNC2; DPF3; EDNRA; ESR2; FKBP7; SMG6; SYNE2; VSTM4; WT1; ZNF442
	Pancreas	175	6	0.680065	1	CASR; CELA3B; DNAJC12; FGL1; KCNJ5; SLC50A1
	Pituitary	175	7	0.52341	1	CCDC181; COL25A1; DTX3; NME7; PBXIP1; PITX2; PLEKHG4B
	Prostate	175	7	0.52341	1	C9orf3; CASZ1; EDNRA; EPHA3; HOXA11; PLEKHG4B; SMG6
	Skin - Not Sun Exposed (Suprapubic)	175	6	0.680065	1	ADAM15; CASZ1; DCST2; EFNA4; TMEM79; ZBTB7B
	Skin - Sun Exposed (Lower leg)	175	7	0.52341	1	ADAM15; CASZ1; DCST2; EFNA4; FRMD4B; TMEM79; ZBTB7B
	Small Intestine - Terminal Ileum	175	8	0.368765	1	CES2; CES3; ENPEP; GSDMB; HOXA6; SHROOM3; TFEC; ZNF831
	Spleen	175	6	0.680065	1	KAZALD1; MAN2B1; NDST2; TFEC; ZNF564; ZNF831
	Stomach	175	6	0.680065	1	CASZ1; CYSTM1; GSDMB; KAZALD1; SHROOM3; SLC50A1
	Testis	175	5	0.816096	1	ADAD2; C10orf53; PKD2L2; SLC9B1; ZPBP2
	Thyroid	175	6	0.680065	1	EPHA3; FRMD4B; PLEKHG4B; RNF144B; SYNE2; VSTM4
	Uterus	175	16	0.00124277	0.05841	ARHGEF25; BNC2; C9orf3; CEP68; DTX3; EDNRA; FKBP7; HOXA11; HOXA3; HOXA6; NME7; SH3PXD2A; SMG6; SUN1; TES; WT1
	Vagina	175	10	0.143162	1	BARX2; C9orf3; DCST2; EDNRA; EFNA4; EPHA3; PRRX1; RREB1; SH3PXD2A; TMEM79
	Whole Blood	175	2	0.992548	1	RHOG; WIPF1
Intestinal infectious diseases–Cardiac arrhythmias	Adipose - Subcutaneous	116	6	0.347606	1	ADAM15; CAV1; CAV2; CEP68; NR3C1; PRRX1
	Adipose - Visceral (Omentum)	116	4	0.713401	1	CAV1; CAV2; CDKN1A; NR3C1
	Adrenal Gland	116	7	0.204001	1	CPEB4; DNAJC12; FAM13B; KCNJ5; MICU2; SIRT1; SLC50A1
	Artery - Aorta	116	9	0.0504635	1	ABCC1; C9orf3; CAMK2G; CDKN1A; FAM13B; FKBP7; LOXL1; TES; ZFHX3
	Artery - Coronary	116	9	0.0504635	1	C9orf3; CAV2; EDNRA; EPHA3; FAM13B; FKBP7; LOXL1; PTK2; ZFHX3
	Artery - Tibial	116	12	0.00293976	0.138169	C9orf3; CAMK2G; CDKN1A; EDNRA; EPHA3; FAM13B; LOXL1; PRKRA; PRRX1; PTK2; TES; ZFHX3
	Brain - Amygdala	116	1	0.992837	1	REEP2
	Brain - Anterior cingulate cortex (BA24)	116	1	0.992837	1	REEP2
	Brain - Caudate (basal ganglia)	116	2	0.95641	1	REEP2; SLCO1C1
	Brain - Cerebellar Hemisphere	116	6	0.347606	1	KCND3; KLHL3; MAPKBP1; PPFIA4; REEP2; TUBA8
	Brain - Cerebellum	116	6	0.347606	1	KCND3; KLHL3; MAPKBP1; PPFIA4; REEP2; TUBA8
	Brain - Cortex	116	2	0.95641	1	PPFIA4; REEP2
	Brain - Frontal Cortex (BA9)	116	2	0.95641	1	PPFIA4; REEP2
	Brain - Hippocampus	116	1	0.992837	1	REEP2
	Brain - Hypothalamus	116	1	0.992837	1	REEP2
	Brain - Nucleus accumbens (basal ganglia)	116	1	0.992837	1	REEP2
	Brain - Putamen (basal ganglia)	116	1	0.992837	1	REEP2
	Brain - Spinal cord (cervical c-1)	116	2	0.95641	1	CTNNA3; FOLH1
	Brain - Substantia nigra	116	2	0.95641	1	CTNNA3; REEP2
	Breast - Mammary Tissue	116	4	0.713401	1	ADAM15; CAV1; CAV2; CEP68
	Colon - Sigmoid	116	6	0.347606	1	BNC2; CAMK2G; KCNN3; PLEKHA3; SPATS2L; TES
	Colon - Transverse	116	5	0.527635	1	GSDMB; MAP2K6; SLC50A1; SPATS2L; TES
	Esophagus - Gastroesophageal Junction	116	9	0.0504635	1	ABCC1; BNC2; C9orf3; CAMK2G; FAM13B; GFRA3; KCND3; PLEKHA3; TES
	Esophagus - Mucosa	116	4	0.713401	1	GPR68; RREB1; XXYLT1; ZBTB7B
	Esophagus - Muscularis	116	10	0.021497	1	ABCC1; BNC2; C9orf3; CAMK2G; GFRA3; KCND3; PITX2; PLEKHA3; TBX5; TES
	Heart - Atrial Appendage	116	19	2.23268e-07	1.04936e-05	CAMK2D; CAV2; CCDC141; CPEB4; CTNNA3; EDNRA; EPHA3; EXOG; KCNJ5; KLHL3; LOXL1; METTL11B; SCN10A; SCN5A; SPATS2L; SYNPO2L; TBX5; TTN; TUBA8
	Heart - Left Ventricle	116	15	7.86112e-05	0.00369473	C9orf3; CAMK2D; CAND2; CCDC141; CPEB4; CTNNA3; EXOG; METTL11B; MICU2; SCN10A; SCN5A; SYNPO2L; TBX5; TTN; TUBA8
	Kidney - Cortex	116	5	0.527635	1	ENPEP; HKDC1; MICU2; SPATS2L; TFEC
	Liver	116	4	0.713401	1	APOH; ATF5; FGL1; GSDMB
	Lung	116	5	0.527635	1	CAV2; EDNRA; RNF144B; TBX5; TFEC
	Minor Salivary Gland	116	2	0.95641	1	PITX2; SPATS2L
	Muscle - Skeletal	116	9	0.0504635	1	CAMK2D; CAND2; CPEB4; MAP2K6; PITX2; PRKRA; RPAP1; SYNPO2L; TTN
	Nerve - Tibial	116	6	0.347606	1	ARHGAP19; BNC2; GFRA3; SH3PXD2A; SPTBN5; ZNF442
	Ovary	116	6	0.347606	1	BNC2; EDNRA; FKBP7; NUP160; SMG6; ZNF442
	Pancreas	116	4	0.713401	1	DNAJC12; FGL1; KCNJ5; SLC50A1
	Pituitary	116	3	0.864883	1	COL25A1; GPR68; PITX2
	Prostate	116	6	0.347606	1	C9orf3; CTDSP1; EDNRA; EPHA3; FOLH1; SMG6
	Skin - Not Sun Exposed (Suprapubic)	116	5	0.527635	1	ADAM15; DCST2; EFNA4; XXYLT1; ZBTB7B
	Skin - Sun Exposed (Lower leg)	116	5	0.527635	1	ADAM15; DCST2; EFNA4; XXYLT1; ZBTB7B
	Small Intestine - Terminal Ileum	116	4	0.712391	1	ENPEP; GSDMB; HKDC1; TFEC
	Spleen	116	2	0.95641	1	NDST2; TFEC
	Stomach	116	3	0.864883	1	CYSTM1; GSDMB; SLC50A1
	Testis	116	6	0.347606	1	CCDC136; CCDC62; DFNB59; HDGFL1; PKD2L2; ZPBP2
	Thyroid	116	3	0.864883	1	ABCC1; EPHA3; RNF144B
	Uterus	116	8	0.107035	1	BNC2; C9orf3; CEP68; EDNRA; FKBP7; SH3PXD2A; SMG6; TES
	Vagina	116	9	0.0504635	1	C9orf3; DCST2; EDNRA; EFNA4; EPHA3; PRRX1; RREB1; SH3PXD2A; XXYLT1
	Whole Blood	116	3	0.864883	1	FRAT1; RHOG; WIPF1
Intestinal infectious diseases–Ischaemic heart disease	Adipose - Subcutaneous	98	11	0.00247563	0.116354	ABCA1; ACSS2; AIDA; ALDH2; COL4A2; LIPA; LPL; PPAP2B; PROCR; SH2B3; STAG1
	Adipose - Visceral (Omentum)	98	8	0.051991	1	ABCA1; AIDA; ALDH2; CDKN1A; IL6; LPL; PROCR; SH2B3
	Adrenal Gland	98	5	0.390905	1	ABCA1; ACAD10; APOE; HMGCR; LDLR
	Artery - Aorta	98	11	0.00247563	0.116354	ADAMTS7; BCAR1; CDH13; CDKN1A; COL4A2; EHBP1L1; LOXL4; MORF4L1; MTMR11; PDE5A; SLC22A3
	Artery - Coronary	98	8	0.051991	1	ADAMTS7; CDH13; COL4A2; EDNRA; EHBP1L1; MORF4L1; PDE5A; SLC22A3
	Artery - Tibial	98	6	0.226252	1	CDH13; CDKN1A; COL4A2; EDNRA; MORF4L1; PDE5A
	Brain - Amygdala	98	3	0.784258	1	CYP46A1; HHIPL1; TP53INP2
	Brain - Anterior cingulate cortex (BA24)	98	2	0.921243	1	CYP46A1; HHIPL1
	Brain - Caudate (basal ganglia)	98	2	0.921243	1	CYP46A1; HHIPL1
	Brain - Cerebellar Hemisphere	98	3	0.784258	1	ANKRD13B; ICA1L; MCF2L
	Brain - Cerebellum	98	2	0.921243	1	ANKRD13B; MCF2L
	Brain - Cortex	98	2	0.921243	1	CYP46A1; HHIPL1
	Brain - Frontal Cortex (BA9)	98	2	0.921243	1	CYP46A1; HHIPL1
	Brain - Hippocampus	98	3	0.784258	1	CYP46A1; HHIPL1; TP53INP2
	Brain - Hypothalamus	98	2	0.921243	1	CYP46A1; TP53INP2
	Brain - Nucleus accumbens (basal ganglia)	98	3	0.784258	1	CYP46A1; HHIPL1; PHACTR1
	Brain - Putamen (basal ganglia)	98	3	0.784258	1	CYP46A1; HHIPL1; TP53INP2
	Brain - Spinal cord (cervical c-1)	98	1	0.98525	1	TP53INP2
	Brain - Substantia nigra	98	2	0.921243	1	CYP46A1; TP53INP2
	Breast - Mammary Tissue	98	3	0.784258	1	LPL; PPAP2B; STAG1
	Colon - Sigmoid	98	9	0.0209306	0.983739	ABCA1; AIDA; COL4A2; EHBP1L1; KIAA1462; MTMR11; PDE5A; TAB2; ZNF652
	Colon - Transverse	98	5	0.390905	1	ACSS2; CDKN2B; KIAA1462; MTMR11; TMEM170A
	Esophagus - Gastroesophageal Junction	98	4	0.591501	1	AIDA; COL4A2; EHBP1L1; PDE5A
	Esophagus - Mucosa	98	7	0.115231	1	BROX; CDKN2B; HMGA1; HMGCR; MBOAT2; OVOL1; VAMP8
	Esophagus - Muscularis	98	5	0.390905	1	AIDA; COL4A2; EHBP1L1; PDE5A; TAB2
	Heart - Atrial Appendage	98	8	0.051991	1	ADAMTS7; AKAP13; DOK7; EDNRA; MRAS; MTHFR; MYH7B; TCF21
	Heart - Left Ventricle	98	8	0.051991	1	ADAMTS7; AKAP13; CDH13; DOK7; LPL; MRAS; MYH7B; PHACTR1
	Kidney - Cortex	98	4	0.591501	1	ACAD10; SLC22A2; TCF21; VAMP8
	Liver	98	7	0.115231	1	ALDH2; APOA1; APOE; GGCX; GYS2; LPA; PCSK9
	Lung	98	9	0.0209306	0.983739	AKAP13; BCL3; EDNRA; GGCX; LDLR; MAP3K11; SH2B3; TCF21; VAMP8
	Minor Salivary Gland	98	4	0.591501	1	FAM177B; LOXL4; VAMP8; ZNF652
	Muscle - Skeletal	98	5	0.390905	1	CARM1; CORO6; DOK7; EHBP1L1; FHL3
	Nerve - Tibial	98	9	0.0209306	0.983739	MAP3K11; MBOAT2; MRAS; MTAP; MTHFR; NAA25; SLC22A3; TAB2; USP53
	Ovary	98	5	0.390905	1	CFDP1; EDNRA; MTHFR; SMG6; TCF21
	Pancreas	98	2	0.921243	1	FAM46C; MAT2A
	Pituitary	98	3	0.784258	1	CDKN2A; DOK7; ICA1L
	Prostate	98	3	0.784258	1	EDNRA; SMG6; ZNF827
	Skin - Not Sun Exposed (Suprapubic)	98	3	0.784258	1	CELSR2; HMGCR; OVOL1
	Skin - Sun Exposed (Lower leg)	98	4	0.591501	1	CELSR2; HMGCR; OVOL1; ZNF652
	Small Intestine - Terminal Ileum	98	4	0.590411	1	CDKN2B; FAM177B; MTMR11; TMEM170A
	Spleen	98	4	0.591501	1	FES; LIPA; MSL2; SH2B3
	Stomach	98	6	0.226252	1	ACAD10; ACSS2; BCAR1; FAM177B; FAM46C; VAMP8
	Testis	98	2	0.921243	1	BRAP; CHRNB4
	Thyroid	98	6	0.226252	1	ACAD10; CORO6; MAT2A; PBX4; PPAP2B; ZNF486
	Uterus	98	6	0.226252	1	AKAP13; CFDP1; EDNRA; INTS8; SMG6; STAG1
	Vagina	98	5	0.390905	1	CDKN2B; EDNRA; MTAP; PPAP2B; SUMO4
	Whole Blood	98	1	0.98525	1	FES
Intestinal infectious diseases–Myocardial infarction	Adipose - Subcutaneous	65	7	0.0190736	0.896459	ABCA1; AIDA; COL4A2; FGD5; LIPA; LPL; PPAP2B
	Adipose - Visceral (Omentum)	65	4	0.295128	1	ABCA1; AIDA; FGD5; LPL
	Adrenal Gland	65	3	0.52329	1	ABCA1; APOE; LDLR
	Artery - Aorta	65	6	0.0555862	1	ADAMTS7; BCAR1; CDH13; COL4A2; MORF4L1; SLC22A3
	Artery - Coronary	65	6	0.0555862	1	ADAMTS7; CDH13; COL4A2; EDNRA; MORF4L1; SLC22A3
	Artery - Tibial	65	4	0.295128	1	CDH13; COL4A2; EDNRA; MORF4L1
	Brain - Amygdala	65	1	0.940719	1	HHIPL1
	Brain - Anterior cingulate cortex (BA24)	65	1	0.940719	1	HHIPL1
	Brain - Caudate (basal ganglia)	65	1	0.940719	1	HHIPL1
	Brain - Cerebellar Hemisphere	65	2	0.768513	1	ICA1L; MCF2L
	Brain - Cerebellum	65	1	0.940719	1	MCF2L
	Brain - Cortex	65	1	0.940719	1	HHIPL1
	Brain - Frontal Cortex (BA9)	65	1	0.940719	1	HHIPL1
	Brain - Hippocampus	65	1	0.940719	1	HHIPL1
	Brain - Hypothalamus	65	0	1	1
	Brain - Nucleus accumbens (basal ganglia)	65	2	0.768513	1	HHIPL1; PHACTR1
	Brain - Putamen (basal ganglia)	65	1	0.940719	1	HHIPL1
	Brain - Spinal cord (cervical c-1)	65	1	0.940719	1	CADM4
	Brain - Substantia nigra	65	0	1	1
	Breast - Mammary Tissue	65	3	0.52329	1	FGD5; LPL; PPAP2B
	Colon - Sigmoid	65	5	0.139141	1	ABCA1; AIDA; COL4A2; EHBP1; TAB2
	Colon - Transverse	65	3	0.52329	1	CDKN2B; FUT2; TMEM170A
	Esophagus - Gastroesophageal Junction	65	2	0.768513	1	AIDA; COL4A2
	Esophagus - Mucosa	65	6	0.0555862	1	BROX; CDKN2B; FUT2; MBOAT2; OVOL1; VAMP8
	Esophagus - Muscularis	65	3	0.52329	1	AIDA; COL4A2; TAB2
	Heart - Atrial Appendage	65	3	0.52329	1	ADAMTS7; EDNRA; TCF21
	Heart - Left Ventricle	65	4	0.295128	1	ADAMTS7; CDH13; LPL; PHACTR1
	Kidney - Cortex	65	4	0.295128	1	KCNK5; SLC22A2; TCF21; VAMP8
	Liver	65	4	0.295128	1	APOE; GGCX; LPA; PCSK9
	Lung	65	7	0.0190736	0.896459	BCL3; EDNRA; FGD5; GGCX; LDLR; TCF21; VAMP8
	Minor Salivary Gland	65	4	0.295128	1	FAM177B; FUT2; KCNK5; VAMP8
	Muscle - Skeletal	65	3	0.52329	1	CORO6; FHL3; SSH2
	Nerve - Tibial	65	6	0.0555862	1	CADM4; EHBP1; MBOAT2; MTAP; SLC22A3; TAB2
	Ovary	65	4	0.295128	1	CFDP1; EDNRA; SMG6; TCF21
	Pancreas	65	2	0.768513	1	KCNK5; MAT2A
	Pituitary	65	2	0.768513	1	CDKN2A; ICA1L
	Prostate	65	3	0.52329	1	EDNRA; SMG6; ZNF827
	Skin - Not Sun Exposed (Suprapubic)	65	3	0.52329	1	CELSR2; KCNK5; OVOL1
	Skin - Sun Exposed (Lower leg)	65	3	0.52329	1	CELSR2; KCNK5; OVOL1
	Small Intestine - Terminal Ileum	65	5	0.138573	1	CDKN2B; FAM177B; KCNK5; TMEM170A; ZC3H12D
	Spleen	65	3	0.52329	1	FGD5; LIPA; ZC3H12D
	Stomach	65	4	0.295128	1	BCAR1; FAM177B; FUT2; VAMP8
	Testis	65	1	0.940719	1	EFCAB5
	Thyroid	65	6	0.0555862	1	CORO6; MAT2A; PBX4; PPAP2B; ZNF486; ZNF676
	Uterus	65	4	0.295128	1	CFDP1; EDNRA; SMG6; ZNF676
	Vagina	65	5	0.139141	1	CDKN2B; EDNRA; MTAP; PPAP2B; SUMO4
	Whole Blood	65	2	0.768513	1	SSH2; XPO6
Intestinal infectious diseases–Venous thromboembolism	Adipose - Subcutaneous	96	8	0.0309495	1	ACSS2; ARHGAP1; FADS3; HSD3B7; NR1H3; PROCR; RASIP1; TSPAN15
	Adipose - Visceral (Omentum)	96	5	0.310807	1	FADS3; MAFF; NR1H3; PROCR; RASIP1
	Adrenal Gland	96	10	0.00362967	0.170594	ABO; ACP2; ADAMTSL2; AQP11; CKAP5; CYP4V2; DBH; FADS1; FADS2; VAV2
	Artery - Aorta	96	4	0.509677	1	ARHGAP1; FADS3; MAFF; TC2N
	Artery - Coronary	96	3	0.72243	1	ARHGAP1; EPHA3; FADS3
	Artery - Tibial	96	6	0.164397	1	ARHGAP1; CTF1; EPHA3; FADS3; MEF2D; RSF1
	Brain - Amygdala	96	0	1	1
	Brain - Anterior cingulate cortex (BA24)	96	0	1	1
	Brain - Caudate (basal ganglia)	96	0	1	1
	Brain - Cerebellar Hemisphere	96	1	0.97772	1	MADD
	Brain - Cerebellum	96	1	0.97772	1	MADD
	Brain - Cortex	96	0	1	1
	Brain - Frontal Cortex (BA9)	96	0	1	1
	Brain - Hippocampus	96	0	1	1
	Brain - Hypothalamus	96	0	1	1
	Brain - Nucleus accumbens (basal ganglia)	96	0	1	1
	Brain - Putamen (basal ganglia)	96	0	1	1
	Brain - Spinal cord (cervical c-1)	96	3	0.72243	1	FOLH1; MYRF; OR5J2
	Brain - Substantia nigra	96	1	0.97772	1	MYRF
	Breast - Mammary Tissue	96	6	0.164397	1	MAFF; NR1H3; OBP2B; RASIP1; TC2N; TSPAN15
	Colon - Sigmoid	96	4	0.509677	1	CTF1; MED22; SRC; TSPAN15
	Colon - Transverse	96	7	0.0759842	1	ABO; ACSS2; CACFD1; FAM83E; FUT2; SRC; TSPAN15
	Esophagus - Gastroesophageal Junction	96	3	0.72243	1	CTF1; MED22; TSPAN15
	Esophagus - Mucosa	96	3	0.72243	1	ABO; FUT2; TDG
	Esophagus - Muscularis	96	2	0.890521	1	CTF1; MED22
	Heart - Atrial Appendage	96	7	0.0759842	1	ADAMTSL2; CTF1; EPHA3; F10; MYBPC3; MYH7B; PACSIN3
	Heart - Left Ventricle	96	3	0.72243	1	MYBPC3; MYH7B; PACSIN3
	Kidney - Cortex	96	5	0.310807	1	ADAMTSL2; ATP1B1; CACFD1; PLCG2; VAV2
	Liver	96	13	6.77965e-05	0.00318644	ACP2; ADAMTS13; CACFD1; CYP4V2; F10; F11; F2; F5; FGA; FGG; HSD3B7; KLKB1; PROC
	Lung	96	4	0.509677	1	ADAMTSL2; RASIP1; SLC2A6; VAV2
	Minor Salivary Gland	96	4	0.509677	1	ACP2; FAM83E; FUT2; TC2N
	Muscle - Skeletal	96	3	0.72243	1	MEF2D; PACSIN3; RAPSN
	Nerve - Tibial	96	4	0.509677	1	FADS3; NR1H3; SLC44A2; TSPAN15
	Ovary	96	3	0.72243	1	ABO; CTF1; ILF3
	Pancreas	96	5	0.310807	1	ACP2; F11; TC2N; VAV2; ZFPM1
	Pituitary	96	5	0.310807	1	C11orf49; CCDC181; MADD; NME7; RALGDS
	Prostate	96	6	0.164397	1	ACP2; CTF1; EPHA3; FOLH1; MED22; SRC
	Skin - Not Sun Exposed (Suprapubic)	96	1	0.97772	1	LRP4
	Skin - Sun Exposed (Lower leg)	96	1	0.97772	1	LRP4
	Small Intestine - Terminal Ileum	96	4	0.508596	1	ABO; FAM83E; SRC; VAV2
	Spleen	96	7	0.0759842	1	EDEM2; NR1H3; PLCG2; SLC2A6; SLC44A2; STAB2; XCL1
	Stomach	96	10	0.00362967	0.170594	ACSS2; ATP1B1; CACFD1; FAM83E; FUT2; GBGT1; MYRF; SRC; TSPAN15; ZFPM1
	Testis	96	0	1	1
	Thyroid	96	4	0.509677	1	ABO; EPHA3; HSP90B1; PLA2G6
	Uterus	96	4	0.509677	1	CTF1; MED22; NME7; SRC
	Vagina	96	3	0.72243	1	EPHA3; F10; SRC
	Whole Blood	96	2	0.890521	1	F5; PLCG2
