## Supplemental Data 14, and will be used for the link to the file on the preprint site. for "Shared genetic architecture between digestive infectious diseases and cardiovascular diseases: a genome-wide cross-trait analysis"

### Sheet: Supplementary Data 14
Supplementary Data 14. Candidate pleiotropic genes prioritised by MAGMA within ±500 kb of candidate pleiotropic variants. a Each row represents one trait-pair–SNP–gene record. The 30 records correspond to 24 unique genes across five candidate variant records from four IID–cardiovascular disease pairs. Candidate variants were taken from Supplementary Data 8. b Gene intervals are based on GRCh37/hg…
Trait pair	Independent pleiotropic SNP	Cytogenetic band	Gene symbol	Gene position (bp, hg19)	MAGMA Z statistic	PBonferroni
Intestinal infectious diseases–Cardiac arrhythmias	rs486632	4q25	PITX2	111538579-111563279	7.911	2.45758e-11
Intestinal infectious diseases–Cardiac arrhythmias	rs486632	4q25	ENPEP	111397229-111484493	6.5929	4.1516e-07
Intestinal infectious diseases–Venous thromboembolism	rs579459	9q34.2	ABO	136130563-136150630	6.528	6.4142e-07
Intestinal infectious diseases–Venous thromboembolism	rs579459	9q34.2	MED22	136207751-136215011	4.9014	0.00915685
Intestinal infectious diseases–Venous thromboembolism	rs579459	9q34.2	SURF1	136218660-136223361	5.1102	0.0030972
Intestinal infectious diseases–Venous thromboembolism	rs579459	9q34.2	OBP2B	136080666-136084714	4.9939	0.00569471
Intestinal infectious diseases–Venous thromboembolism	rs579459	9q34.2	SURF4	136228325-136244820	5.333	0.000929563
Intestinal infectious diseases–Venous thromboembolism	rs579459	9q34.2	STKLD1	136243284-136271220	5.6845	0.000126265
Intestinal infectious diseases–Venous thromboembolism	rs579459	9q34.2	GBGT1	136028335-136039320	5.6403	0.000163339
Intestinal infectious diseases–Venous thromboembolism	rs579459	9q34.2	ADAMTS13	136279459-136324525	7.8516	3.95335e-11
Intestinal infectious diseases–Venous thromboembolism	rs579459	9q34.2	RALGDS	135973107-136024607	6.7165	1.79182e-07
Intestinal infectious diseases–Venous thromboembolism	rs579459	9q34.2	CACFD1	136325087-136335909	8.0766	6.41093e-12
Intestinal infectious diseases–Venous thromboembolism	rs579459	9q34.2	SLC2A6	136336216-136344276	6.5926	4.15988e-07
Intestinal infectious diseases–Venous thromboembolism	rs579459	9q34.2	LOC100996574	135933468-135936777	6.2551	3.82208e-06
Intestinal infectious diseases–Venous thromboembolism	rs579459	9q34.2	GTF3C5	135906062-135933890	6.4902	8.24969e-07
Intestinal infectious diseases–Venous thromboembolism	rs579459	9q34.2	ADAMTSL2	136397286-136440641	6.2078	5.17117e-06
Intestinal infectious diseases–Venous thromboembolism	rs579459	9q34.2	DBH	136501485-136524466	5.3989	0.000645212
Intestinal infectious diseases–Venous thromboembolism	rs579459	9q34.2	VAV2	136627016-136857496	7.8163	5.23546e-11
Intestinal infectious diseases–Atrial fibrillation and flutter	rs486632	4q25	PITX2	111538579-111563279	7.8064	5.66295e-11
Intestinal infectious diseases–Atrial fibrillation and flutter	rs486632	4q25	ENPEP	111397229-111484493	7.6073	2.6926e-10
Intestinal infectious diseases–Ischaemic heart disease	rs17630235	12q24.13	NAA25	112464493-112546826	5.0186	0.00500948
Intestinal infectious diseases–Ischaemic heart disease	rs17630235	12q24.13	ALDH2	112204691-112247789	4.9493	0.00716661
Intestinal infectious diseases–Ischaemic heart disease	rs17630235	12q24.13	ACAD10	112123857-112194911	4.6201	0.0369061
Intestinal infectious diseases–Ischaemic heart disease	rs17630235	12q24.13	BRAP	112079950-112123790	4.6712	0.0288143
Intestinal infectious diseases–Ischaemic heart disease	rs653178	12q24.12	ATXN2	111890018-112037480	4.9447	0.00733772
Intestinal infectious diseases–Ischaemic heart disease	rs653178	12q24.12	BRAP	112079950-112123790	4.6712	0.0288143
Intestinal infectious diseases–Ischaemic heart disease	rs653178	12q24.12	ACAD10	112123857-112194911	4.6201	0.0369061
Intestinal infectious diseases–Ischaemic heart disease	rs653178	12q24.12	SH2B3	111843720-111889427	5.4261	0.000554227
Intestinal infectious diseases–Ischaemic heart disease	rs653178	12q24.12	ALDH2	112204691-112247789	4.9493	0.00716661
Intestinal infectious diseases–Ischaemic heart disease	rs653178	12q24.12	NAA25	112464493-112546826	5.0186	0.00500948
