## Supplemental Data 15, and will be used for the link to the file on the preprint site. for "Shared genetic architecture between digestive infectious diseases and cardiovascular diseases: a genome-wide cross-trait analysis"

### Sheet: Supplementary Data 15
Supplementary Data 15. Significant TWAS results based on 24 candidate pleiotropic genes. a Transcriptome-wide association analysis (TWAS) was performed using FUSION with GTEx v8 tissue-specific expression-prediction weights across 49 tissues and the 1000 Genomes European-ancestry linkage disequilibrium reference panel. Expression-prediction weights are available at https://gusevlab.org/projects/f…
Trait pairs	SNP	Transcript	Gene symbol	GTEx v8 Tissue	TWAS.Z	TWAS.P	TWAS.PFDR
Intestinal infectious diseases–Venous thromboembolism	rs579459	ENSG00000175164.13	ABO	Whole-Blood	29.8246	1.87e-195	1.1968e-192
Intestinal infectious diseases–Venous thromboembolism	rs579459	ENSG00000175164.13	ABO	Spleen	-19.6055	1.39e-85	4.448e-83
Intestinal infectious diseases–Venous thromboembolism	rs579459	ENSG00000175164.13	ABO	Adrenal-Gland	-17.3043	4.37e-67	9.32267e-65
Intestinal infectious diseases–Venous thromboembolism	rs579459	ENSG00000175164.13	ABO	Liver	-16.6315	4.12e-62	6.592e-60
Intestinal infectious diseases–Venous thromboembolism	rs579459	ENSG00000160326.13	SLC2A6	Brain-Hypothalamus	-16.0703	4.12e-58	4.39467e-56
Intestinal infectious diseases–Venous thromboembolism	rs579459	ENSG00000175164.13	ABO	Uterus	-16.0703	4.12e-58	4.39467e-56
Intestinal infectious diseases–Venous thromboembolism	rs579459	ENSG00000175164.13	ABO	Adipose-Subcutaneous	-14.3	3.27e-46	2.98971e-44
Intestinal infectious diseases–Venous thromboembolism	rs579459	ENSG00000175164.13	ABO	Pituitary	-13.6976	1.05e-42	8.4e-41
Intestinal infectious diseases–Venous thromboembolism	rs579459	ENSG00000175164.13	ABO	Adipose-Visceral-Omentum	-13.2761	3.18e-40	2.26133e-38
Intestinal infectious diseases–Venous thromboembolism	rs579459	ENSG00000175164.13	ABO	Heart-Left-Ventricle	-13.1963	9.22e-40	5.9008e-38
Intestinal infectious diseases–Venous thromboembolism	rs579459	ENSG00000175164.13	ABO	Artery-Aorta	-13.1678	1.34e-39	7.79636e-38
Intestinal infectious diseases–Venous thromboembolism	rs579459	ENSG00000160325.14	CACFD1	Brain-Cerebellar-Hemisphere	-12.8432	9.39e-38	5.008e-36
Intestinal infectious diseases–Venous thromboembolism	rs579459	ENSG00000175164.13	ABO	Colon-Sigmoid	-12.5922	2.33e-36	1.14708e-34
Intestinal infectious diseases–Venous thromboembolism	rs579459	ENSG00000175164.13	ABO	Brain-Cerebellum	-12.5386	4.59e-36	2.09829e-34
Intestinal infectious diseases–Venous thromboembolism	rs579459	ENSG00000175164.13	ABO	Artery-Tibial	-12.5129	6.34e-36	2.70507e-34
Intestinal infectious diseases–Venous thromboembolism	rs579459	ENSG00000160325.14	CACFD1	Esophagus-Gastroesophageal-Junction	-12.5	8.18e-36	3.272e-34
Intestinal infectious diseases–Venous thromboembolism	rs579459	ENSG00000175164.13	ABO	Breast-Mammary-Tissue	-11.8868	1.39e-32	5.23294e-31
Intestinal infectious diseases–Venous thromboembolism	rs579459	ENSG00000160325.14	CACFD1	Nerve-Tibial	-11.4139	3.57e-30	1.26933e-28
Intestinal infectious diseases–Venous thromboembolism	rs579459	ENSG00000175164.13	ABO	Colon-Transverse	-11.3825	5.11e-30	1.72126e-28
Intestinal infectious diseases–Venous thromboembolism	rs579459	ENSG00000175164.13	ABO	Vagina	-11.3455	7.81e-30	2.4992e-28
Intestinal infectious diseases–Venous thromboembolism	rs579459	ENSG00000171102.14	OBP2B	Heart-Left-Ventricle	-11.3328	9.03e-30	2.752e-28
Intestinal infectious diseases–Venous thromboembolism	rs579459	ENSG00000175164.13	ABO	Kidney-Cortex	-11.044	2.34e-28	6.80727e-27
Intestinal infectious diseases–Venous thromboembolism	rs579459	ENSG00000175164.13	ABO	Heart-Atrial-Appendage	-10.904	1.1e-27	3.06087e-26
Intestinal infectious diseases–Venous thromboembolism	rs579459	ENSG00000160325.14	CACFD1	Artery-Tibial	-10.7769	4.43e-27	1.13408e-25
Intestinal infectious diseases–Venous thromboembolism	rs579459	ENSG00000160323.18	ADAMTS13	Breast-Mammary-Tissue	10.7769	4.43e-27	1.13408e-25
Intestinal infectious diseases–Atrial fibrillation and flutter	rs486632	ENSG00000138792.9	ENPEP	Cells-Cultured-fibroblasts	10.7648	5.05e-27	1.24308e-25
Intestinal infectious diseases–Venous thromboembolism	rs579459	ENSG00000175164.13	ABO	Brain-Nucleus-accumbens-basal-ganglia	-10.3703	3.38e-25	8.01185e-24
Intestinal infectious diseases–Venous thromboembolism	rs579459	ENSG00000175164.13	ABO	Ovary	-10.3	7.4e-25	1.69143e-23
Intestinal infectious diseases–Venous thromboembolism	rs579459	ENSG00000160323.18	ADAMTS13	Brain-Spinal-cord-cervical-c-1	9.97445	1.97e-23	4.34759e-22
Intestinal infectious diseases–Venous thromboembolism	rs579459	ENSG00000175164.13	ABO	Brain-Hypothalamus	-9.74342	1.97e-22	4.20267e-21
Intestinal infectious diseases–Venous thromboembolism	rs579459	ENSG00000148290.9	SURF1	Muscle-Skeletal	9.27801	1.73e-20	3.57161e-19
Intestinal infectious diseases–Venous thromboembolism	rs579459	ENSG00000175164.13	ABO	Esophagus-Gastroesophageal-Junction	-9.2	3.71e-20	7.42e-19
Intestinal infectious diseases–Venous thromboembolism	rs579459	ENSG00000148290.9	SURF1	Brain-Spinal-cord-cervical-c-1	9.1655	4.93e-20	9.56121e-19
Intestinal infectious diseases–Venous thromboembolism	rs579459	ENSG00000148290.9	SURF1	Pituitary	9.1422	6.12e-20	1.152e-18
Intestinal infectious diseases–Venous thromboembolism	rs579459	ENSG00000175164.13	ABO	Pancreas	-9.00131	2.23e-19	4.07771e-18
Intestinal infectious diseases–Venous thromboembolism	rs579459	ENSG00000175164.13	ABO	Muscle-Skeletal	-8.92701	4.38e-19	7.78667e-18
Intestinal infectious diseases–Venous thromboembolism	rs579459	ENSG00000148290.9	SURF1	Prostate	8.9068	5.25e-19	9.08108e-18
Intestinal infectious diseases–Venous thromboembolism	rs579459	ENSG00000148290.9	SURF1	Artery-Tibial	8.79683	1.41e-18	2.37474e-17
Intestinal infectious diseases–Venous thromboembolism	rs579459	ENSG00000148290.9	SURF1	Brain-Hippocampus	8.78003	1.63e-18	2.67487e-17
Intestinal infectious diseases–Venous thromboembolism	rs579459	ENSG00000160271.14	RALGDS	Heart-Left-Ventricle	-8.751	2.12e-18	3.392e-17
Intestinal infectious diseases–Venous thromboembolism	rs579459	ENSG00000148290.9	SURF1	Whole-Blood	8.56146	1.11e-17	1.73268e-16
Intestinal infectious diseases–Venous thromboembolism	rs579459	ENSG00000160271.14	RALGDS	Esophagus-Mucosa	-8.51947	1.6e-17	2.42605e-16
Intestinal infectious diseases–Venous thromboembolism	rs579459	ENSG00000148290.9	SURF1	Brain-Nucleus-accumbens-basal-ganglia	8.51738	1.63e-17	2.42605e-16
Intestinal infectious diseases–Venous thromboembolism	rs579459	ENSG00000148290.9	SURF1	Esophagus-Muscularis	8.4984	1.92e-17	2.79273e-16
Intestinal infectious diseases–Venous thromboembolism	rs579459	ENSG00000148290.9	SURF1	Uterus	8.4948	1.98e-17	2.816e-16
Intestinal infectious diseases–Venous thromboembolism	rs579459	ENSG00000148290.9	SURF1	Lung	8.48606	2.14e-17	2.97739e-16
Intestinal infectious diseases–Venous thromboembolism	rs579459	ENSG00000148308.17	GTF3C5	Esophagus-Mucosa	-8.39838	4.53e-17	6.16851e-16
Intestinal infectious diseases–Venous thromboembolism	rs579459	ENSG00000148290.9	SURF1	Brain-Substantia-nigra	8.3724	5.64e-17	7.52e-16
Intestinal infectious diseases–Venous thromboembolism	rs579459	ENSG00000148290.9	SURF1	Kidney-Cortex	8.26076	1.45e-16	1.89388e-15
Intestinal infectious diseases–Venous thromboembolism	rs579459	ENSG00000148290.9	SURF1	Heart-Left-Ventricle	8.2107	2.2e-16	2.816e-15
Intestinal infectious diseases–Cardiac arrhythmias	rs486632	ENSG00000138792.9	ENPEP	Cells-Cultured-fibroblasts	8.15681	3.44e-16	4.31686e-15
Intestinal infectious diseases–Venous thromboembolism	rs579459	ENSG00000160325.14	CACFD1	Heart-Left-Ventricle	-8.0346	9.39e-16	1.15569e-14
Intestinal infectious diseases–Venous thromboembolism	rs579459	ENSG00000160325.14	CACFD1	Lung	7.98927	1.36e-15	1.64226e-14
Intestinal infectious diseases–Venous thromboembolism	rs579459	ENSG00000160325.14	CACFD1	Adrenal-Gland	-7.9698	1.59e-15	1.88444e-14
Intestinal infectious diseases–Venous thromboembolism	rs579459	ENSG00000148290.9	SURF1	Artery-Aorta	7.93029	2.19e-15	2.54836e-14
Intestinal infectious diseases–Venous thromboembolism	rs579459	ENSG00000160323.18	ADAMTS13	Brain-Cerebellar-Hemisphere	7.92495	2.28e-15	2.60571e-14
Intestinal infectious diseases–Venous thromboembolism	rs579459	ENSG00000160326.13	SLC2A6	Cells-Cultured-fibroblasts	-7.9193	2.39e-15	2.68351e-14
Intestinal infectious diseases–Venous thromboembolism	rs579459	ENSG00000160323.18	ADAMTS13	Nerve-Tibial	7.8407	4.48e-15	4.94345e-14
Intestinal infectious diseases–Venous thromboembolism	rs579459	ENSG00000148290.9	SURF1	Esophagus-Gastroesophageal-Junction	7.84	4.63e-15	5.02237e-14
Intestinal infectious diseases–Venous thromboembolism	rs579459	ENSG00000148290.9	SURF1	Brain-Putamen-basal-ganglia	7.8309	4.84e-15	5.16267e-14
Intestinal infectious diseases–Venous thromboembolism	rs579459	ENSG00000148308.17	GTF3C5	Skin-Sun-Exposed-Lower-leg	-7.82572	5.05e-15	5.29836e-14
Intestinal infectious diseases–Venous thromboembolism	rs579459	ENSG00000148290.9	SURF1	Brain-Amygdala	7.73446	1.04e-14	1.07355e-13
Intestinal infectious diseases–Venous thromboembolism	rs579459	ENSG00000160323.18	ADAMTS13	Brain-Hypothalamus	7.71401	1.22e-14	1.23937e-13
Intestinal infectious diseases–Venous thromboembolism	rs579459	ENSG00000160325.14	CACFD1	Pituitary	7.6934	1.43e-14	1.43e-13
Intestinal infectious diseases–Venous thromboembolism	rs579459	ENSG00000160323.18	ADAMTS13	Brain-Amygdala	7.6669	1.76e-14	1.66588e-13
Intestinal infectious diseases–Venous thromboembolism	rs579459	ENSG00000160325.14	CACFD1	Brain-Nucleus-accumbens-basal-ganglia	7.6669	1.76e-14	1.66588e-13
Intestinal infectious diseases–Venous thromboembolism	rs579459	ENSG00000160325.14	CACFD1	Brain-Spinal-cord-cervical-c-1	7.6669	1.76e-14	1.66588e-13
Intestinal infectious diseases–Venous thromboembolism	rs579459	ENSG00000160325.14	CACFD1	Esophagus-Muscularis	-7.666	1.77e-14	1.66588e-13
Intestinal infectious diseases–Venous thromboembolism	rs579459	ENSG00000160323.18	ADAMTS13	Heart-Left-Ventricle	7.5584	4.08e-14	3.78435e-13
Intestinal infectious diseases–Venous thromboembolism	rs579459	ENSG00000175164.13	ABO	Small-Intestine-Terminal-Ileum	-7.4778	7.56e-14	6.912e-13
Intestinal infectious diseases–Venous thromboembolism	rs579459	ENSG00000148290.9	SURF1	Nerve-Tibial	7.30215	2.83e-13	2.55099e-12
Intestinal infectious diseases–Venous thromboembolism	rs579459	ENSG00000160323.18	ADAMTS13	Brain-Frontal-Cortex-BA9	7.21792	5.28e-13	4.69333e-12
Intestinal infectious diseases–Venous thromboembolism	rs579459	ENSG00000148290.9	SURF1	Thyroid	7.18284	6.83e-13	5.98795e-12
Intestinal infectious diseases–Venous thromboembolism	rs579459	ENSG00000148290.9	SURF1	Brain-Anterior-cingulate-cortex-BA24	7.15432	8.41e-13	7.27351e-12
Intestinal infectious diseases–Venous thromboembolism	rs579459	ENSG00000148290.9	SURF1	Heart-Atrial-Appendage	7.11983	1.08e-12	9.216e-12
Intestinal infectious diseases–Venous thromboembolism	rs579459	ENSG00000148290.9	SURF1	Adipose-Subcutaneous	7.09	1.3e-12	1.09474e-11
Intestinal infectious diseases–Venous thromboembolism	rs579459	ENSG00000148290.9	SURF1	Brain-Frontal-Cortex-BA9	7.0814	1.43e-12	1.18857e-11
Intestinal infectious diseases–Venous thromboembolism	rs579459	ENSG00000148290.9	SURF1	Brain-Cortex	7.01718	2.26e-12	1.85436e-11
Intestinal infectious diseases–Venous thromboembolism	rs579459	ENSG00000160323.18	ADAMTS13	Skin-Sun-Exposed-Lower-leg	7.01105	2.37e-12	1.92e-11
Intestinal infectious diseases–Venous thromboembolism	rs579459	ENSG00000148290.9	SURF1	Adipose-Visceral-Omentum	6.9508	3.63e-12	2.904e-11
Intestinal infectious diseases–Venous thromboembolism	rs579459	ENSG00000160325.14	CACFD1	Thyroid	6.92616	4.32e-12	3.41333e-11
Intestinal infectious diseases–Venous thromboembolism	rs579459	ENSG00000148288.11	GBGT1	Brain-Cerebellar-Hemisphere	-6.91743	4.6e-12	3.59024e-11
Intestinal infectious diseases–Venous thromboembolism	rs579459	ENSG00000148290.9	SURF1	Colon-Sigmoid	6.8829	5.87e-12	4.52627e-11
Intestinal infectious diseases–Venous thromboembolism	rs579459	ENSG00000148290.9	SURF1	Brain-Cerebellum	6.81474	9.44e-12	7.19238e-11
Intestinal infectious diseases–Venous thromboembolism	rs579459	ENSG00000160325.14	CACFD1	Cells-Cultured-fibroblasts	6.737	1.62e-11	1.21976e-10
Intestinal infectious diseases–Atrial fibrillation and flutter	rs486632	ENSG00000138792.9	ENPEP	Lung	6.70261	2.05e-11	1.52558e-10
Intestinal infectious diseases–Venous thromboembolism	rs579459	ENSG00000148290.9	SURF1	Pancreas	6.67786	2.42e-11	1.78023e-10
Intestinal infectious diseases–Venous thromboembolism	rs579459	ENSG00000160271.14	RALGDS	Nerve-Tibial	-6.64681	3e-11	2.18182e-10
Intestinal infectious diseases–Venous thromboembolism	rs579459	ENSG00000160325.14	CACFD1	Brain-Caudate-basal-ganglia	6.63548	3.23e-11	2.3227e-10
Intestinal infectious diseases–Venous thromboembolism	rs579459	ENSG00000160323.18	ADAMTS13	Brain-Substantia-nigra	6.6236	3.5e-11	2.48889e-10
Intestinal infectious diseases–Venous thromboembolism	rs579459	ENSG00000148290.9	SURF1	Breast-Mammary-Tissue	6.61499	3.72e-11	2.61626e-10
Intestinal infectious diseases–Venous thromboembolism	rs579459	ENSG00000160323.18	ADAMTS13	Brain-Cortex	6.46736	9.97e-11	6.93565e-10
Intestinal infectious diseases–Venous thromboembolism	rs579459	ENSG00000148290.9	SURF1	Brain-Cerebellar-Hemisphere	6.45403	1.09e-10	7.50108e-10
Intestinal infectious diseases–Venous thromboembolism	rs579459	ENSG00000160323.18	ADAMTS13	Muscle-Skeletal	6.39586	1.6e-10	1.08936e-09
Intestinal infectious diseases–Venous thromboembolism	rs579459	ENSG00000160323.18	ADAMTS13	Lung	6.34847	2.17e-10	1.46189e-09
Intestinal infectious diseases–Venous thromboembolism	rs579459	ENSG00000171102.14	OBP2B	Skin-Sun-Exposed-Lower-leg	6.29237	3.13e-10	2.07175e-09
Intestinal infectious diseases–Venous thromboembolism	rs579459	ENSG00000160323.18	ADAMTS13	Esophagus-Gastroesophageal-Junction	6.29	3.14e-10	2.07175e-09
Intestinal infectious diseases–Venous thromboembolism	rs579459	ENSG00000160323.18	ADAMTS13	Adipose-Subcutaneous	6.22	5.08e-10	3.31755e-09
Intestinal infectious diseases–Venous thromboembolism	rs579459	ENSG00000160326.13	SLC2A6	Pituitary	-6.1934	5.89e-10	3.80768e-09
Intestinal infectious diseases–Venous thromboembolism	rs579459	ENSG00000148308.17	GTF3C5	Brain-Cerebellum	-6.11298	9.78e-10	6.2592e-09
Intestinal infectious diseases–Venous thromboembolism	rs579459	ENSG00000175164.13	ABO	Nerve-Tibial	-6.0966	1.08e-09	6.84356e-09
Intestinal infectious diseases–Venous thromboembolism	rs579459	ENSG00000148297.15	MED22	Brain-Amygdala	-6.08831	1.14e-09	7.15294e-09
Intestinal infectious diseases–Venous thromboembolism	rs579459	ENSG00000160326.13	SLC2A6	Brain-Caudate-basal-ganglia	-6.04123	1.53e-09	9.41538e-09
Intestinal infectious diseases–Venous thromboembolism	rs579459	ENSG00000160326.13	SLC2A6	Brain-Nucleus-accumbens-basal-ganglia	-6.04123	1.53e-09	9.41538e-09
Intestinal infectious diseases–Ischaemic heart disease	rs17630235;rs653178	ENSG00000111300.9	NAA25	Cells-Cultured-fibroblasts	5.9934	2.05e-09	1.23774e-08
Intestinal infectious diseases–Ischaemic heart disease	rs17630235;rs653178	ENSG00000111275.12	ALDH2	Esophagus-Muscularis	-5.9934	2.05e-09	1.23774e-08
Intestinal infectious diseases–Ischaemic heart disease	rs17630235;rs653178	ENSG00000111275.12	ALDH2	Skin-Not-Sun-Exposed-Suprapubic	-5.95189	2.65e-09	1.58505e-08
Intestinal infectious diseases–Venous thromboembolism	rs579459	ENSG00000160325.14	CACFD1	Liver	5.94421	2.78e-09	1.63229e-08
Intestinal infectious diseases–Venous thromboembolism	rs579459	ENSG00000160323.18	ADAMTS13	Uterus	5.9442	2.78e-09	1.63229e-08
Intestinal infectious diseases–Venous thromboembolism	rs579459	ENSG00000160325.14	CACFD1	Whole-Blood	5.9016	3.6e-09	2.09455e-08
Intestinal infectious diseases–Cardiac arrhythmias	rs486632	ENSG00000138792.9	ENPEP	Adipose-Visceral-Omentum	-5.87754	4.16e-09	2.39856e-08
Intestinal infectious diseases–Ischaemic heart disease	rs17630235;rs653178	ENSG00000111275.12	ALDH2	Esophagus-Mucosa	-5.81647	6.01e-09	3.43429e-08
Intestinal infectious diseases–Atrial fibrillation and flutter	rs486632	ENSG00000138792.9	ENPEP	Adipose-Visceral-Omentum	-5.80185	6.56e-09	3.7154e-08
Intestinal infectious diseases–Venous thromboembolism	rs579459	ENSG00000123454.10	DBH	Artery-Tibial	-5.79685	6.76e-09	3.79509e-08
Intestinal infectious diseases–Venous thromboembolism	rs579459	ENSG00000160271.14	RALGDS	Brain-Cerebellum	-5.77122	7.87e-09	4.37983e-08
Intestinal infectious diseases–Venous thromboembolism	rs579459	ENSG00000160271.14	RALGDS	Adrenal-Gland	-5.7688	7.98e-09	4.38701e-08
Intestinal infectious diseases–Venous thromboembolism	rs579459	ENSG00000160323.18	ADAMTS13	Ovary	5.77	8.02e-09	4.38701e-08
Intestinal infectious diseases–Venous thromboembolism	rs579459	ENSG00000198870.7	STKLD1	Testis	5.75282	8.78e-09	4.76203e-08
Intestinal infectious diseases–Venous thromboembolism	rs579459	ENSG00000160293.16	VAV2	Thyroid	-5.72135	1.06e-08	5.70084e-08
Intestinal infectious diseases–Venous thromboembolism	rs579459	ENSG00000160271.14	RALGDS	Brain-Putamen-basal-ganglia	-5.6708	1.42e-08	7.57333e-08
Intestinal infectious diseases–Venous thromboembolism	rs579459	ENSG00000175164.13	ABO	Brain-Cerebellar-Hemisphere	-5.60301	2.11e-08	1.11603e-07
Intestinal infectious diseases–Venous thromboembolism	rs579459	ENSG00000175164.13	ABO	Artery-Coronary	-5.59661	2.19e-08	1.14885e-07
Intestinal infectious diseases–Venous thromboembolism	rs579459	ENSG00000148290.9	SURF1	Stomach	5.59406	2.22e-08	1.15512e-07
Intestinal infectious diseases–Venous thromboembolism	rs579459	ENSG00000148290.9	SURF1	Esophagus-Mucosa	5.48738	4.08e-08	2.10581e-07
Intestinal infectious diseases–Venous thromboembolism	rs579459	ENSG00000160323.18	ADAMTS13	Esophagus-Muscularis	5.4768	4.33e-08	2.21696e-07
Intestinal infectious diseases–Venous thromboembolism	rs579459	ENSG00000148290.9	SURF1	Skin-Sun-Exposed-Lower-leg	5.46975	4.51e-08	2.29079e-07
Intestinal infectious diseases–Venous thromboembolism	rs579459	ENSG00000160325.14	CACFD1	Esophagus-Mucosa	5.4464	5.14e-08	2.585e-07
Intestinal infectious diseases–Venous thromboembolism	rs579459	ENSG00000148288.11	GBGT1	Artery-Aorta	-5.44531	5.17e-08	2.585e-07
Intestinal infectious diseases–Venous thromboembolism	rs579459	ENSG00000160323.18	ADAMTS13	Brain-Putamen-basal-ganglia	5.4147	6.14e-08	3.0462e-07
Intestinal infectious diseases–Venous thromboembolism	rs579459	ENSG00000160325.14	CACFD1	Skin-Sun-Exposed-Lower-leg	5.40565	6.46e-08	3.18031e-07
Intestinal infectious diseases–Cardiac arrhythmias	rs486632	ENSG00000138792.9	ENPEP	Lung	5.38596	7.21e-08	3.52244e-07
Intestinal infectious diseases–Ischaemic heart disease	rs17630235;rs653178	ENSG00000111275.12	ALDH2	Skin-Sun-Exposed-Lower-leg	-5.32734	9.97e-08	4.83394e-07
Intestinal infectious diseases–Atrial fibrillation and flutter	rs486632	ENSG00000138792.9	ENPEP	Muscle-Skeletal	5.31858	1.05e-07	5.05263e-07
Intestinal infectious diseases–Atrial fibrillation and flutter	rs486632	ENSG00000138792.9	ENPEP	Skin-Sun-Exposed-Lower-leg	5.3081	1.11e-07	5.30149e-07
Intestinal infectious diseases–Venous thromboembolism	rs579459	ENSG00000160271.14	RALGDS	Brain-Cerebellar-Hemisphere	-5.25506	1.48e-07	7.0163e-07
Intestinal infectious diseases–Venous thromboembolism	rs579459	ENSG00000148290.9	SURF1	Testis	5.25156	1.51e-07	7.10588e-07
Intestinal infectious diseases–Venous thromboembolism	rs579459	ENSG00000148290.9	SURF1	Brain-Caudate-basal-ganglia	5.22577	1.73e-07	8.08175e-07
Intestinal infectious diseases–Venous thromboembolism	rs579459	ENSG00000148288.11	GBGT1	Cells-Cultured-fibroblasts	-5.15744	2.5e-07	1.15942e-06
Intestinal infectious diseases–Ischaemic heart disease	rs17630235;rs653178	ENSG00000111275.12	ALDH2	Whole-Blood	5.12419	2.99e-07	1.37669e-06
Intestinal infectious diseases–Venous thromboembolism	rs579459	ENSG00000160326.13	SLC2A6	Adipose-Visceral-Omentum	-5.12022	3.05e-07	1.39429e-06
Intestinal infectious diseases–Ischaemic heart disease	rs17630235;rs653178	ENSG00000111275.12	ALDH2	Artery-Tibial	-5.11286	3.17e-07	1.43887e-06
Intestinal infectious diseases–Venous thromboembolism	rs579459	ENSG00000148290.9	SURF1	Cells-Cultured-fibroblasts	5.07999	3.77e-07	1.69915e-06
Intestinal infectious diseases–Ischaemic heart disease	rs653178	ENSG00000204842.14	ATXN2	Cells-Cultured-fibroblasts	5.0624	4.14e-07	1.85287e-06
Intestinal infectious diseases–Venous thromboembolism	rs579459	ENSG00000148297.15	MED22	Lung	-4.9177	8.76e-07	3.89333e-06
Intestinal infectious diseases–Venous thromboembolism	rs579459	ENSG00000148290.9	SURF1	Ovary	4.91	8.99e-07	3.968e-06
Intestinal infectious diseases–Venous thromboembolism	rs579459	ENSG00000148290.9	SURF1	Skin-Not-Sun-Exposed-Suprapubic	4.89281	9.94e-07	4.35726e-06
Intestinal infectious diseases–Atrial fibrillation and flutter	rs486632	ENSG00000138792.9	ENPEP	Artery-Tibial	-4.84614	1.26e-06	5.48571e-06
Intestinal infectious diseases–Ischaemic heart disease	rs17630235;rs653178	ENSG00000111300.9	NAA25	Pancreas	4.79357	1.64e-06	7.0443e-06
Intestinal infectious diseases–Venous thromboembolism	rs579459	ENSG00000148290.9	SURF1	Adrenal-Gland	4.7929	1.64e-06	7.0443e-06
Intestinal infectious diseases–Venous thromboembolism	rs579459	ENSG00000160326.13	SLC2A6	Brain-Cortex	-4.76692	1.87e-06	7.97867e-06
Intestinal infectious diseases–Venous thromboembolism	rs579459	ENSG00000148290.9	SURF1	Minor-Salivary-Gland	4.76165	1.92e-06	8.13775e-06
Intestinal infectious diseases–Venous thromboembolism	rs579459	ENSG00000160323.18	ADAMTS13	Thyroid	4.59512	4.32e-06	1.81895e-05
Intestinal infectious diseases–Ischaemic heart disease	rs17630235;rs653178	ENSG00000111275.12	ALDH2	Brain-Nucleus-accumbens-basal-ganglia	-4.56745	4.94e-06	2.06641e-05
Intestinal infectious diseases–Ischaemic heart disease	rs17630235;rs653178	ENSG00000111275.12	ALDH2	Brain-Hypothalamus	-4.53006	5.9e-06	2.43613e-05
Intestinal infectious diseases–Ischaemic heart disease	rs17630235;rs653178	ENSG00000111275.12	ALDH2	Nerve-Tibial	-4.53006	5.9e-06	2.43613e-05
Intestinal infectious diseases–Ischaemic heart disease	rs17630235;rs653178	ENSG00000111275.12	ALDH2	Thyroid	-4.51771	6.25e-06	2.56408e-05
Intestinal infectious diseases–Ischaemic heart disease	rs17630235;rs653178	ENSG00000111275.12	ALDH2	Lung	-4.51641	6.29e-06	2.56408e-05
Intestinal infectious diseases–Venous thromboembolism	rs579459	ENSG00000148290.9	SURF1	Cells-EBV-transformed-lymphocytes	4.4726	7.73e-06	3.13114e-05
Intestinal infectious diseases–Venous thromboembolism	rs579459	ENSG00000160323.18	ADAMTS13	Skin-Not-Sun-Exposed-Suprapubic	4.46372	8.05e-06	3.24025e-05
Intestinal infectious diseases–Cardiac arrhythmias	rs486632	ENSG00000138792.9	ENPEP	Artery-Tibial	-4.43611	9.16e-06	3.664e-05
Intestinal infectious diseases–Ischaemic heart disease	rs17630235;rs653178	ENSG00000111275.12	ALDH2	Testis	-4.4056	1.05e-05	4.17391e-05
Intestinal infectious diseases–Cardiac arrhythmias	rs486632	ENSG00000138792.9	ENPEP	Muscle-Skeletal	4.37006	1.24e-05	4.89877e-05
Intestinal infectious diseases–Ischaemic heart disease	rs17630235;rs653178	ENSG00000111275.12	ALDH2	Brain-Frontal-Cortex-BA9	-4.368	1.25e-05	4.90798e-05
Intestinal infectious diseases–Ischaemic heart disease	rs17630235;rs653178	ENSG00000111300.9	NAA25	Heart-Atrial-Appendage	4.36664	1.26e-05	4.91707e-05
Intestinal infectious diseases–Venous thromboembolism	rs579459	ENSG00000198870.7	STKLD1	Skin-Not-Sun-Exposed-Suprapubic	-4.36421	1.28e-05	4.93494e-05
Intestinal infectious diseases–Venous thromboembolism	rs579459	ENSG00000148297.15	MED22	Thyroid	-4.36421	1.28e-05	4.93494e-05
Intestinal infectious diseases–Ischaemic heart disease	rs17630235;rs653178	ENSG00000111300.9	NAA25	Brain-Cortex	4.3422	1.41e-05	5.37143e-05
Intestinal infectious diseases–Ischaemic heart disease	rs17630235;rs653178	ENSG00000111275.12	ALDH2	Minor-Salivary-Gland	-4.3427	1.41e-05	5.37143e-05
Intestinal infectious diseases–Ischaemic heart disease	rs17630235;rs653178	ENSG00000111300.9	NAA25	Whole-Blood	4.33585	1.45e-05	5.49112e-05
Intestinal infectious diseases–Ischaemic heart disease	rs17630235;rs653178	ENSG00000111275.12	ALDH2	Brain-Caudate-basal-ganglia	-4.32363	1.53e-05	5.76e-05
Intestinal infectious diseases–Ischaemic heart disease	rs17630235;rs653178	ENSG00000111300.9	NAA25	Colon-Sigmoid	4.3169	1.58e-05	5.91345e-05
Intestinal infectious diseases–Venous thromboembolism	rs579459	ENSG00000160271.14	RALGDS	Skin-Not-Sun-Exposed-Suprapubic	-4.31583	1.59e-05	5.91628e-05
Intestinal infectious diseases–Ischaemic heart disease	rs17630235;rs653178	ENSG00000111275.12	ALDH2	Stomach	-4.31251	1.61e-05	5.95607e-05
Intestinal infectious diseases–Venous thromboembolism	rs579459	ENSG00000197859.9	ADAMTSL2	Brain-Cerebellar-Hemisphere	4.29395	1.76e-05	6.47356e-05
Intestinal infectious diseases–Ischaemic heart disease	rs17630235;rs653178	ENSG00000111275.12	ALDH2	Brain-Hippocampus	-4.26114	2.03e-05	7.41818e-05
Intestinal infectious diseases–Ischaemic heart disease	rs17630235;rs653178	ENSG00000111275.12	ALDH2	Prostate	-4.2599	2.04e-05	7.41818e-05
Intestinal infectious diseases–Ischaemic heart disease	rs17630235;rs653178	ENSG00000111275.12	ALDH2	Adipose-Visceral-Omentum	-4.24456	2.19e-05	7.91864e-05
Intestinal infectious diseases–Ischaemic heart disease	rs17630235;rs653178	ENSG00000111300.9	NAA25	Thyroid	4.21313	2.52e-05	9.06067e-05
Intestinal infectious diseases–Venous thromboembolism	rs579459	ENSG00000175164.13	ABO	Cells-EBV-transformed-lymphocytes	4.2007	2.66e-05	9.51061e-05
Intestinal infectious diseases–Ischaemic heart disease	rs17630235;rs653178	ENSG00000111275.12	ALDH2	Colon-Sigmoid	-4.1775	2.95e-05	0.000104889
Intestinal infectious diseases–Ischaemic heart disease	rs17630235;rs653178	ENSG00000111271.14	ACAD10	Cells-Cultured-fibroblasts	4.1656	3.11e-05	0.000109967
Intestinal infectious diseases–Ischaemic heart disease	rs17630235;rs653178	ENSG00000111275.12	ALDH2	Heart-Atrial-Appendage	-4.15599	3.24e-05	0.000113934
Intestinal infectious diseases–Ischaemic heart disease	rs17630235;rs653178	ENSG00000089234.15	BRAP	Thyroid	4.15476	3.26e-05	0.000114011
Intestinal infectious diseases–Ischaemic heart disease	rs17630235;rs653178	ENSG00000111275.12	ALDH2	Artery-Aorta	-4.12561	3.7e-05	0.000128696
Intestinal infectious diseases–Venous thromboembolism	rs579459	ENSG00000148290.9	SURF1	Artery-Coronary	4.12144	3.77e-05	0.000130422
Intestinal infectious diseases–Ischaemic heart disease	rs17630235;rs653178	ENSG00000111275.12	ALDH2	Heart-Left-Ventricle	-4.10847	3.98e-05	0.000136946
Intestinal infectious diseases–Ischaemic heart disease	rs17630235;rs653178	ENSG00000111275.12	ALDH2	Brain-Cerebellar-Hemisphere	-4.08416	4.42e-05	0.000151273
Intestinal infectious diseases–Venous thromboembolism	rs579459	ENSG00000160293.16	VAV2	Colon-Transverse	-4.06776	4.75e-05	0.000161702
Intestinal infectious diseases–Ischaemic heart disease	rs17630235;rs653178	ENSG00000111275.12	ALDH2	Brain-Putamen-basal-ganglia	-4.0653	4.8e-05	0.00016254
Intestinal infectious diseases–Venous thromboembolism	rs579459	ENSG00000160325.14	CACFD1	Skin-Not-Sun-Exposed-Suprapubic	4.05949	4.92e-05	0.000165726
Intestinal infectious diseases–Venous thromboembolism	rs579459	ENSG00000160323.18	ADAMTS13	Colon-Sigmoid	4.0308	5.56e-05	0.000186304
Intestinal infectious diseases–Ischaemic heart disease	rs17630235;rs653178	ENSG00000111300.9	NAA25	Liver	4.02527	5.69e-05	0.000189667
Intestinal infectious diseases–Venous thromboembolism	rs579459	ENSG00000160325.14	CACFD1	Vagina	4.0146	5.96e-05	0.000197278
Intestinal infectious diseases–Venous thromboembolism	rs579459	ENSG00000160325.14	CACFD1	Testis	-4.0136	5.98e-05	0.000197278
Intestinal infectious diseases–Ischaemic heart disease	rs653178	ENSG00000111252.10	SH2B3	Pancreas	4.00137	6.3e-05	0.000206769
Intestinal infectious diseases–Venous thromboembolism	rs579459	ENSG00000160323.18	ADAMTS13	Brain-Anterior-cingulate-cortex-BA24	3.98235	6.82e-05	0.000222694
Intestinal infectious diseases–Ischaemic heart disease	rs17630235;rs653178	ENSG00000111275.12	ALDH2	Brain-Cortex	-3.9409	8.12e-05	0.000263797
Intestinal infectious diseases–Ischaemic heart disease	rs17630235;rs653178	ENSG00000111275.12	ALDH2	Colon-Transverse	-3.92803	8.56e-05	0.000276687
Intestinal infectious diseases–Venous thromboembolism	rs579459	ENSG00000175164.13	ABO	Breast-Mammary-Tissue	-3.92303	8.74e-05	0.000281085
Intestinal infectious diseases–Ischaemic heart disease	rs17630235;rs653178	ENSG00000111275.12	ALDH2	Cells-Cultured-fibroblasts	-3.8962	9.77e-05	0.00031264
Intestinal infectious diseases–Venous thromboembolism	rs579459	ENSG00000148290.9	SURF1	Brain-Hypothalamus	3.8925	9.92e-05	0.000312749
Intestinal infectious diseases–Venous thromboembolism	rs579459	ENSG00000160323.18	ADAMTS13	Colon-Transverse	3.8925	9.92e-05	0.000312749
Intestinal infectious diseases–Venous thromboembolism	rs579459	ENSG00000160323.18	ADAMTS13	Pancreas	3.8925	9.92e-05	0.000312749
Intestinal infectious diseases–Venous thromboembolism	rs579459	ENSG00000123454.10	DBH	Lung	-3.89095	9.99e-05	0.000313412
Intestinal infectious diseases–Venous thromboembolism	rs579459	ENSG00000160325.14	CACFD1	Brain-Cerebellar-Hemisphere	-3.8881	0.000101	0.000315317
Intestinal infectious diseases–Ischaemic heart disease	rs17630235;rs653178	ENSG00000089234.15	BRAP	Testis	3.81405	0.000137	0.000425631
Intestinal infectious diseases–Venous thromboembolism	rs579459	ENSG00000148290.9	SURF1	Colon-Transverse	3.78455	0.000154	0.000476135
Intestinal infectious diseases–Cardiac arrhythmias	rs486632	ENSG00000138792.9	ENPEP	Skin-Sun-Exposed-Lower-leg	3.75059	0.000176	0.000541538
Intestinal infectious diseases–Atrial fibrillation and flutter	rs486632	ENSG00000138792.9	ENPEP	Colon-Sigmoid	3.74006	0.000184	0.000560762
Intestinal infectious diseases–Atrial fibrillation and flutter	rs486632	ENSG00000138792.9	ENPEP	Esophagus-Mucosa	3.7401	0.000184	0.000560762
Intestinal infectious diseases–Venous thromboembolism	rs579459	ENSG00000160293.16	VAV2	Muscle-Skeletal	-3.71173	0.000206	0.000624834
Intestinal infectious diseases–Venous thromboembolism	rs579459	ENSG00000175164.13	ABO	Spleen	-3.69965	0.000216	0.000652075
Intestinal infectious diseases–Atrial fibrillation and flutter	rs486632	ENSG00000138792.9	ENPEP	Stomach	3.65655	0.000256	0.000769202
Intestinal infectious diseases–Venous thromboembolism	rs579459	ENSG00000148290.9	SURF1	Small-Intestine-Terminal-Ileum	3.591	0.000329	0.000983925
Intestinal infectious diseases–Venous thromboembolism	rs579459	ENSG00000175164.13	ABO	Liver	-3.5303	0.000415	0.00123535
Intestinal infectious diseases–Ischaemic heart disease	rs17630235;rs653178	ENSG00000111300.9	NAA25	Brain-Nucleus-accumbens-basal-ganglia	3.48335	0.000495	0.00146667
Intestinal infectious diseases–Venous thromboembolism	rs579459	ENSG00000160293.16	VAV2	Artery-Tibial	-3.4767	0.000508	0.00148655
Intestinal infectious diseases–Ischaemic heart disease	rs17630235;rs653178	ENSG00000111300.9	NAA25	Esophagus-Muscularis	3.4752	0.000511	0.00148655
Intestinal infectious diseases–Ischaemic heart disease	rs17630235;rs653178	ENSG00000111300.9	NAA25	Nerve-Tibial	3.47517	0.000511	0.00148655
Intestinal infectious diseases–Ischaemic heart disease	rs17630235;rs653178	ENSG00000111300.9	NAA25	Spleen	3.4752	0.000511	0.00148655
Intestinal infectious diseases–Venous thromboembolism	rs579459	ENSG00000175164.13	ABO	Artery-Tibial	-3.47229	0.000516	0.0014943
Intestinal infectious diseases–Ischaemic heart disease	rs17630235;rs653178	ENSG00000111300.9	NAA25	Brain-Putamen-basal-ganglia	3.4636	0.000533	0.00153658
Intestinal infectious diseases–Ischaemic heart disease	rs17630235;rs653178	ENSG00000111300.9	NAA25	Pituitary	3.44769	0.000565	0.00162152
Intestinal infectious diseases–Venous thromboembolism	rs579459	ENSG00000175164.13	ABO	Adipose-Subcutaneous	-3.43756	0.000587	0.00167714
Intestinal infectious diseases–Venous thromboembolism	rs579459	ENSG00000175164.13	ABO	Lung	-3.41042	0.000649	0.00184604
Intestinal infectious diseases–Ischaemic heart disease	rs17630235;rs653178	ENSG00000111300.9	NAA25	Brain-Cerebellar-Hemisphere	3.40564	0.00066	0.00185544
Intestinal infectious diseases–Venous thromboembolism	rs579459	ENSG00000160293.16	VAV2	Whole-Blood	-3.40585	0.00066	0.00185544
Intestinal infectious diseases–Ischaemic heart disease	rs17630235;rs653178	ENSG00000111275.12	ALDH2	Brain-Cerebellum	-3.40542	0.000661	0.00185544
Intestinal infectious diseases–Ischaemic heart disease	rs17630235;rs653178	ENSG00000111300.9	NAA25	Brain-Caudate-basal-ganglia	3.35851	0.000784	0.00218157
Intestinal infectious diseases–Venous thromboembolism	rs579459	ENSG00000160323.18	ADAMTS13	Brain-Cerebellum	3.35836	0.000784	0.00218157
Intestinal infectious diseases–Venous thromboembolism	rs579459	ENSG00000160325.14	CACFD1	Brain-Cerebellum	3.33021	0.000868	0.00240485
Intestinal infectious diseases–Venous thromboembolism	rs579459	ENSG00000197859.9	ADAMTSL2	Brain-Cortex	-3.32116	0.000896	0.00247172
Intestinal infectious diseases–Venous thromboembolism	rs579459	ENSG00000160323.18	ADAMTS13	Brain-Caudate-basal-ganglia	3.30957	0.000934	0.00256549
Intestinal infectious diseases–Venous thromboembolism	rs579459	ENSG00000148290.9	SURF1	Spleen	3.30682	0.000944	0.00258188
Intestinal infectious diseases–Venous thromboembolism	rs579459	ENSG00000175164.13	ABO	Esophagus-Mucosa	3.28166	0.00103	0.00280511
Intestinal infectious diseases–Ischaemic heart disease	rs17630235;rs653178	ENSG00000111300.9	NAA25	Brain-Cerebellum	3.27348	0.00106	0.00287458
Intestinal infectious diseases–Venous thromboembolism	rs579459	ENSG00000175164.13	ABO	Skin-Sun-Exposed-Lower-leg	3.27226	0.00107	0.00288945
Intestinal infectious diseases–Venous thromboembolism	rs579459	ENSG00000160323.18	ADAMTS13	Cells-Cultured-fibroblasts	3.26198	0.00111	0.00298487
Intestinal infectious diseases–Venous thromboembolism	rs579459	ENSG00000160323.18	ADAMTS13	Brain-Substantia-nigra	3.22295	0.00127	0.00340084
Intestinal infectious diseases–Venous thromboembolism	rs579459	ENSG00000148297.15	MED22	Nerve-Tibial	-3.22142	0.00128	0.00341333
Intestinal infectious diseases–Venous thromboembolism	rs579459	ENSG00000160325.14	CACFD1	Adipose-Subcutaneous	-3.21	0.00134	0.00355851
Intestinal infectious diseases–Venous thromboembolism	rs579459	ENSG00000148297.15	MED22	Brain-Frontal-Cortex-BA9	3.19163	0.00141	0.00372459
Intestinal infectious diseases–Venous thromboembolism	rs579459	ENSG00000160293.16	VAV2	Adipose-Subcutaneous	-3.19	0.00142	0.00372459
Intestinal infectious diseases–Venous thromboembolism	rs579459	ENSG00000160293.16	VAV2	Esophagus-Gastroesophageal-Junction	-3.19	0.00142	0.00372459
Intestinal infectious diseases–Venous thromboembolism	rs579459	ENSG00000160293.16	VAV2	Esophagus-Muscularis	-3.1856	0.00144	0.00376163
Intestinal infectious diseases–Venous thromboembolism	rs579459	ENSG00000160293.16	VAV2	Breast-Mammary-Tissue	-3.09529	0.00197	0.0051252
Intestinal infectious diseases–Venous thromboembolism	rs579459	ENSG00000160323.18	ADAMTS13	Esophagus-Mucosa	3.06511	0.00218	0.00564858
Intestinal infectious diseases–Venous thromboembolism	rs579459	ENSG00000160293.16	VAV2	Skin-Not-Sun-Exposed-Suprapubic	3.05909	0.00222	0.00570602
Intestinal infectious diseases–Venous thromboembolism	rs579459	ENSG00000160293.16	VAV2	Skin-Sun-Exposed-Lower-leg	3.05909	0.00222	0.00570602
Intestinal infectious diseases–Venous thromboembolism	rs579459	ENSG00000171102.14	OBP2B	Skin-Not-Sun-Exposed-Suprapubic	3.05537	0.00225	0.00573705
Intestinal infectious diseases–Venous thromboembolism	rs579459	ENSG00000148297.15	MED22	Spleen	-3.05506	0.00225	0.00573705
Intestinal infectious diseases–Venous thromboembolism	rs579459	ENSG00000160325.14	CACFD1	Artery-Coronary	-3.00145	0.00269	0.00683175
Intestinal infectious diseases–Venous thromboembolism	rs579459	ENSG00000160323.18	ADAMTS13	Artery-Aorta	2.95325	0.00314	0.00794308
Intestinal infectious diseases–Venous thromboembolism	rs579459	ENSG00000160293.16	VAV2	Thyroid	-2.9521	0.003156	0.00795213
Intestinal infectious diseases–Venous thromboembolism	rs579459	ENSG00000160323.18	ADAMTS13	Brain-Nucleus-accumbens-basal-ganglia	-2.9098	0.00362	0.00908549
Intestinal infectious diseases–Venous thromboembolism	rs579459	ENSG00000160323.18	ADAMTS13	Artery-Coronary	2.90049	0.00373	0.009325
Intestinal infectious diseases–Venous thromboembolism	rs579459	ENSG00000160325.14	CACFD1	Esophagus-Gastroesophageal-Junction	-2.8718	0.00408	0.0101603
Intestinal infectious diseases–Venous thromboembolism	rs579459	ENSG00000148290.9	SURF1	Brain-Spinal-cord-cervical-c-1	2.86071	0.00423	0.010493
Intestinal infectious diseases–Venous thromboembolism	rs579459	ENSG00000148290.9	SURF1	Esophagus-Muscularis	2.8582	0.00426	0.0105266
Intestinal infectious diseases–Venous thromboembolism	rs579459	ENSG00000171102.14	OBP2B	Testis	-2.85651	0.00428	0.0105354
Intestinal infectious diseases–Ischaemic heart disease	rs17630235;rs653178	ENSG00000111271.14	ACAD10	Stomach	-2.855	0.0043	0.0105441
Intestinal infectious diseases–Venous thromboembolism	rs579459	ENSG00000175164.13	ABO	Adipose-Visceral-Omentum	-2.83568	0.00457	0.0111634
Intestinal infectious diseases–Ischaemic heart disease	rs17630235;rs653178	ENSG00000111271.14	ACAD10	Stomach	-2.83433	0.00459	0.0111696
Intestinal infectious diseases–Venous thromboembolism	rs579459	ENSG00000160325.14	CACFD1	Brain-Cerebellum	2.83334	0.00461	0.0111758
Intestinal infectious diseases–Venous thromboembolism	rs579459	ENSG00000148290.9	SURF1	Prostate	2.82	0.00485	0.0116932
Intestinal infectious diseases–Venous thromboembolism	rs579459	ENSG00000148290.9	SURF1	Lung	2.8159	0.00486	0.0116932
Intestinal infectious diseases–Venous thromboembolism	rs579459	ENSG00000148290.9	SURF1	Brain-Cortex	2.80702	0.005	0.011985
Intestinal infectious diseases–Venous thromboembolism	rs579459	ENSG00000148290.9	SURF1	Adipose-Subcutaneous	2.78092	0.005421	0.0128972
Intestinal infectious diseases–Venous thromboembolism	rs579459	ENSG00000175164.13	ABO	Skin-Not-Sun-Exposed-Suprapubic	2.78026	0.00543	0.0128972
Intestinal infectious diseases–Venous thromboembolism	rs579459	ENSG00000148290.9	SURF1	Whole-Blood	2.77968	0.005441	0.0128972
Intestinal infectious diseases–Venous thromboembolism	rs579459	ENSG00000148290.9	SURF1	Pituitary	2.75265	0.00591	0.0139572
Intestinal infectious diseases–Venous thromboembolism	rs579459	ENSG00000148290.9	SURF1	Brain-Frontal-Cortex-BA9	2.7381	0.00618	0.0145412
Intestinal infectious diseases–Venous thromboembolism	rs579459	ENSG00000148290.9	SURF1	Artery-Tibial	2.72908	0.006351	0.0148888
Intestinal infectious diseases–Venous thromboembolism	rs579459	ENSG00000175164.13	ABO	Whole-Blood	2.72455	0.006439	0.01504
Intestinal infectious diseases–Cardiac arrhythmias	rs486632	ENSG00000138792.9	ENPEP	Stomach	2.71897	0.006549	0.0152413
Intestinal infectious diseases–Venous thromboembolism	rs579459	ENSG00000148290.9	SURF1	Breast-Mammary-Tissue	2.71464	0.00663	0.0153739
Intestinal infectious diseases–Venous thromboembolism	rs579459	ENSG00000148290.9	SURF1	Nerve-Tibial	2.71057	0.006717	0.0155194
Intestinal infectious diseases–Venous thromboembolism	rs579459	ENSG00000197859.9	ADAMTSL2	Artery-Tibial	2.7019	0.00689	0.0158619
Intestinal infectious diseases–Venous thromboembolism	rs579459	ENSG00000148290.9	SURF1	Kidney-Cortex	2.6714	0.00755	0.017319
Intestinal infectious diseases–Venous thromboembolism	rs579459	ENSG00000148290.9	SURF1	Thyroid	2.66707	0.007652	0.0174903
Intestinal infectious diseases–Venous thromboembolism	rs579459	ENSG00000160293.16	VAV2	Esophagus-Mucosa	-2.65767	0.00787	0.0179246
Intestinal infectious diseases–Venous thromboembolism	rs579459	ENSG00000148290.9	SURF1	Brain-Nucleus-accumbens-basal-ganglia	2.65388	0.00796	0.0180652
Intestinal infectious diseases–Cardiac arrhythmias	rs486632	ENSG00000138792.9	ENPEP	Colon-Sigmoid	2.64259	0.00823	0.0185465
Intestinal infectious diseases–Cardiac arrhythmias	rs486632	ENSG00000138792.9	ENPEP	Esophagus-Mucosa	2.64259	0.00823	0.0185465
Intestinal infectious diseases–Venous thromboembolism	rs579459	ENSG00000148290.9	SURF1	Brain-Substantia-nigra	2.63253	0.00848	0.0190428
Intestinal infectious diseases–Venous thromboembolism	rs579459	ENSG00000148290.9	SURF1	Adipose-Visceral-Omentum	2.62447	0.00868	0.0194238
Intestinal infectious diseases–Venous thromboembolism	rs579459	ENSG00000148290.9	SURF1	Brain-Cerebellar-Hemisphere	2.60795	0.009109	0.0203128
Intestinal infectious diseases–Venous thromboembolism	rs579459	ENSG00000160323.18	ADAMTS13	Spleen	2.59549	0.00945	0.021
Intestinal infectious diseases–Venous thromboembolism	rs579459	ENSG00000148290.9	SURF1	Brain-Anterior-cingulate-cortex-BA24	2.5852	0.00973	0.0215474
Intestinal infectious diseases–Venous thromboembolism	rs579459	ENSG00000148297.15	MED22	Whole-Blood	-2.58329	0.00979	0.0216055
Intestinal infectious diseases–Venous thromboembolism	rs579459	ENSG00000148290.9	SURF1	Heart-Left-Ventricle	2.57491	0.01	0.0219931
Intestinal infectious diseases–Venous thromboembolism	rs579459	ENSG00000198870.7	STKLD1	Liver	2.5637	0.0104	0.0227945
Intestinal infectious diseases–Venous thromboembolism	rs579459	ENSG00000148290.9	SURF1	Brain-Hippocampus	2.5414	0.01104	0.0241147
Intestinal infectious diseases–Venous thromboembolism	rs579459	ENSG00000123454.10	DBH	Esophagus-Muscularis	-2.5114	0.012	0.0261224
Intestinal infectious diseases–Venous thromboembolism	rs579459	ENSG00000148290.9	SURF1	Muscle-Skeletal	2.48377	0.013	0.0282034
Intestinal infectious diseases–Venous thromboembolism	rs579459	ENSG00000175164.13	ABO	Pituitary	-2.46803	0.01359	0.0293838
Intestinal infectious diseases–Venous thromboembolism	rs579459	ENSG00000123454.10	DBH	Esophagus-Mucosa	-2.46419	0.0137	0.0295219
Intestinal infectious diseases–Venous thromboembolism	rs579459	ENSG00000148290.9	SURF1	Artery-Aorta	2.45656	0.01403	0.0301315
Intestinal infectious diseases–Ischaemic heart disease	rs17630235;rs653178	ENSG00000111300.9	NAA25	Adipose-Subcutaneous	2.45104	0.0142	0.0303946
Intestinal infectious diseases–Venous thromboembolism	rs579459	ENSG00000148290.9	SURF1	Skin-Sun-Exposed-Lower-leg	2.43004	0.0151	0.0321063
Intestinal infectious diseases–Venous thromboembolism	rs579459	ENSG00000148290.9	SURF1	Uterus	2.42983	0.0151	0.0321063
Intestinal infectious diseases–Cardiac arrhythmias	rs486632	ENSG00000138792.9	ENPEP	Adipose-Subcutaneous	-2.4105	0.0159	0.0336954
Intestinal infectious diseases–Venous thromboembolism	rs579459	ENSG00000148290.9	SURF1	Colon-Sigmoid	2.39231	0.016743	0.0353648
Intestinal infectious diseases–Venous thromboembolism	rs579459	ENSG00000160293.16	VAV2	Lung	-2.38524	0.0171	0.036
Intestinal infectious diseases–Venous thromboembolism	rs579459	ENSG00000148290.9	SURF1	Esophagus-Mucosa	2.3366	0.01946	0.0407843
Intestinal infectious diseases–Venous thromboembolism	rs579459	ENSG00000160323.18	ADAMTS13	Heart-Left-Ventricle	2.33673	0.0195	0.0407843
Intestinal infectious diseases–Venous thromboembolism	rs579459	ENSG00000175164.13	ABO	Kidney-Cortex	-2.3132	0.02071	0.0431739
Intestinal infectious diseases–Venous thromboembolism	rs579459	ENSG00000148288.11	GBGT1	Brain-Putamen-basal-ganglia	-2.276	0.0228	0.0473766
Intestinal infectious diseases–Venous thromboembolism	rs579459	ENSG00000160323.18	ADAMTS13	Artery-Tibial	2.2721	0.0231	0.0476903
Intestinal infectious diseases–Venous thromboembolism	rs579459	ENSG00000175164.13	ABO	Brain-Cortex	-2.27164	0.0231	0.0476903
Intestinal infectious diseases–Venous thromboembolism	rs579459	ENSG00000148290.9	SURF1	Brain-Cerebellum	2.26652	0.02342	0.0481955
