## Supplemental Data 16, and will be used for the link to the file on the preprint site. for "Shared genetic architecture between digestive infectious diseases and cardiovascular diseases: a genome-wide cross-trait analysis"

### Sheet: Supplementary Data 16
Supplementary Data 16. Significant PWAS results and druggability annotations for candidate pleiotropic genes. a A single Benjamini–Hochberg false discovery rate (FDR) correction was applied across all candidate-gene PWAS tests. Only associations with FDR-adjusted P ≤ 0.05 are reported. All reported P values are two-sided. b Proteome-wide association analysis (PWAS) used the local FUSION/PWAS impl…
Trait pairs	Independent pleiotropic SNP	PWAS gene	PWAS.Z	PWAS.P	PWAS.PFDRᵃ	Samples.Europeanᵇ	No. plasma proteinsᵇ	SOMAmer IDᶜ	Target proteinᶜ	Target IDᶜ	Target nameᶜ	Drug IDᶜ	Highest clinical statusᶜ	Druggability tierᵈ	Small mol druggableᵈ	Bio druggableᵈ
Intestinal infectious diseases–Venous thromboembolism	rs579459	ABO	8.1885	2.64e-16	3.168e-15	7213	1348	SeqId_9253_52	ABO	-	-	-	-	-	-	-
Intestinal infectious diseases–Venous thromboembolism	rs579459	OBP2B	-3.5668	0.000361	0.002166	7213	1348	SeqId_5680_54	OBP2B	-	-	-	-	Tier 3A	N	Y
Intestinal infectious diseases–Cardiac arrhythmias	rs486632	ENPEP	2.7321	0.006294	0.025176	7213	1348	SeqId_15558_63	ENPEP	T31956	Glutamyl aminopeptidase (ENPEP)	D0C1JV	Phase 2	Tier 2	Y	Y
Intestinal infectious diseases–Atrial fibrillation and flutter	rs486632	ENPEP	2.55429	0.0106	0.0318	7213	1348	SeqId_15558_63	ENPEP	T31956	Glutamyl aminopeptidase (ENPEP)	D0C1JV	Phase 2	Tier 2	Y	Y
