## Supplemental Data 17, and will be used for the link to the file on the preprint site. for "Shared genetic architecture between digestive infectious diseases and cardiovascular diseases: a genome-wide cross-trait analysis"

### Sheet: Supplementary Data 17
Supplementary Data 17. Characteristics of GWAS datasets used in bidirectional Mendelian randomisation analyses. a The six GWAS datasets were obtained from FinnGen release 10 and included European-ancestry participants of both sexes. All datasets used GRCh38 coordinates. The datasets cover IID and the five cardiovascular traits included in the bidirectional MR analyses; the original FinnGen phenot…
Disease	Trait	GWAS sourceᵃ	Ancestryᵃ	Ncasesᵇ	Ncontrolsᵇ	Ntotalᵇ	No. GWAS SNPsᶜ	Yearᵈ
Digestive infectious diseases	Intestinal infectious diseases	FinnGen R10	EUR	44967	367214	412181	21306317	2023
Cardiovascular diseases	Atrial fibrillation and flutter	FinnGen R10	EUR	50743	210652	261395	25643628	2023
	Cardiac arrhythmias	FinnGen R10	EUR	74000	239778	313778	21306349	2023
	Ischaemic heart disease, wide definition	FinnGen R10	EUR	69008	343173	412181	23997819	2023
	Myocardial infarction, strict	FinnGen R10	EUR	26060	343079	369139	21306349	2023
	Venous thromboembolism	FinnGen R10	EUR	21021	391160	412181	21306349	2023
