## Supplemental Data 18, and will be used for the link to the file on the preprint site. for "Shared genetic architecture between digestive infectious diseases and cardiovascular diseases: a genome-wide cross-trait analysis"

### Sheet: Supplementary Data 18
Supplementary Data 18. Bidirectional Mendelian randomisation estimates across five IID–cardiovascular trait pairs. a Associations were considered significant at an FDR-adjusted P value ≤ 0.05 for the primary IVW estimate and are highlighted in yellow and bold. Fixed-effect IVW was used when Cochran’s Q P > 0.05; otherwise, multiplicative random-effects IVW was used. MR-Egger, weighted-median, wei…
Direction	Methodᵃ	No. IVsᵇ	F statisticᵇ	OR (95% CI)	P	PFDRᶜ	Pheterogeneityᵈ	Ppleiotropyᵈ
IID → AF	Random-effect IVW	53	261.763	1.11 (1.02–1.21)	0.0196866	0.028643	0.0300701	0.174944
	MR Egger			1.21 (1.04–1.40)	0.016239
	Weighted median			1.09 (0.97–1.22)	0.154141
	Weighted mode			1.37 (0.91–2.05)	0.133258
	MR-RAPS			1.17 (1.07–1.28)	0.000575512
	MR-PRESSO testᵈ				0.019
	Sensitivity analysis
	Excluding outliers using radial MR:
	Fixed-effect IVW	49	242.162	1.17 (1.09–1.27)	6.80821e-05		0.500425	0.156927
	MR Egger			1.26 (1.11–1.43)	0.000751248
	Weighted median			1.17 (1.04–1.32)	0.00987411
	Weighted mode			1.38 (1.07–1.78)	0.0180525
	MR-RAPS			1.19 (1.10–1.30)	5.80418e-05
	MR-PRESSO testᵈ				0.512
	Excluding palindromic SNPs: IVW	46	253.503	1.11 (1.01–1.22)	0.0313741		0.0460351	0.136168
	Excluding confounder-associated SNPs: IVW	52	250.121	1.15 (1.06–1.24)	0.000417059		0.152523	0.204861
AF → IID	Fixed-effect IVW	48	428.937	1.04 (1.01–1.08)	0.0217421	0.0543553	0.493204	0.941887
	MR Egger			1.05 (0.96–1.14)	0.323293
	Weighted median			1.05 (0.99–1.11)	0.08697
	Weighted mode			1.05 (0.96–1.14)	0.305926
	MR-RAPS			1.04 (1.00–1.09)	0.0353938
	MR-PRESSO testᵈ				0.488
	Sensitivity analysis
	Excluding outliers using radial MR:
	Fixed-effect IVW	45	425.002	1.04 (1.00–1.08)	0.053715		0.952146	0.899499
	MR Egger			1.03 (0.95–1.13)	0.49117
	Weighted median			1.05 (0.99–1.10)	0.100627
	Weighted mode			1.05 (0.97–1.14)	0.245008
	MR-RAPS			1.04 (1.00–1.08)	0.0665616
	MR-PRESSO testᵈ				0.947
	Excluding palindromic SNPs: IVW	41	441.888	1.05 (1.01–1.09)	0.0158966		0.54277	0.897416
	Excluding confounder-associated SNPs: IVW	47	419.933	1.03 (1.00–1.07)	0.0688025		0.635957	0.932512
IID → CA	Fixed-effect IVW	55	258.535	1.12 (1.06–1.18)	4.65575e-05	0.000232788	0.0526357	0.81621
	MR Egger			1.13 (1.01–1.25)	0.0315309
	Weighted median			1.15 (1.05–1.24)	0.00130647
	Weighted mode			1.21 (0.97–1.50)	0.0945307
	MR-RAPS			1.15 (1.08–1.23)	1.92849e-05
	MR-PRESSO testᵈ				0.055
	Sensitivity analysis
	Excluding outliers using radial MR:
	Fixed-effect IVW	50	247.918	1.18 (1.11–1.25)	1.12578e-08		0.779059	0.858357
	MR Egger			1.19 (1.08–1.30)	0.000789601
	Weighted median			1.17 (1.08–1.26)	0.000137566
	Weighted mode			1.20 (0.98–1.47)	0.0862367
	MR-RAPS			1.19 (1.12–1.27)	4.20752e-08
	MR-PRESSO testᵈ				0.815
	Excluding palindromic SNPs: IVW	48	250.148	1.11 (1.04–1.19)	0.00325826		0.0227288	0.93326
	Excluding confounder-associated SNPs: IVW	54	247.264	1.13 (1.07–1.20)	6.61454e-06		0.0963245	0.896912
CA → IID	Fixed-effect IVW	38	246.899	1.09 (1.03–1.16)	0.00279928	0.0139964	0.224387	0.800878
	MR Egger			1.11 (0.96–1.29)	0.173035
	Weighted median			1.06 (0.97–1.16)	0.181906
	Weighted mode			1.06 (0.93–1.21)	0.384043
	MR-RAPS			1.11 (1.03–1.19)	0.00332361
	MR-PRESSO testᵈ				0.243
	Sensitivity analysis
	Excluding outliers using radial MR:
	Fixed-effect IVW	37	248.67	1.10 (1.04–1.17)	0.000755552		0.536373	0.695711
	MR Egger			1.08 (0.94–1.24)	0.291177
	Weighted median			1.06 (0.98–1.16)	0.16425
	Weighted mode			1.06 (0.92–1.22)	0.407639
	MR-RAPS			1.11 (1.04–1.19)	0.00112278
	MR-PRESSO testᵈ				0.539
	Excluding palindromic SNPs: IVW	30	254.335	1.08 (1.01–1.15)	0.025713		0.280931	0.790744
	Excluding confounder-associated SNPs: IVW	36	236.133	1.08 (1.02–1.15)	0.0102583		0.242088	0.704948
IID → IHD	Fixed-effect IVW	52	250.126	1.08 (1.03–1.14)	0.00384748	0.00961869	0.254435	0.510413
	MR Egger			1.11 (1.01–1.23)	0.0368046
	Weighted median			1.10 (1.01–1.18)	0.0237968
	Weighted mode			0.98 (0.81–1.18)	0.806643
	MR-RAPS			1.09 (1.03–1.16)	0.00490056
	MR-PRESSO testᵈ				0.282
	Sensitivity analysis
	Excluding outliers using radial MR:
	Fixed-effect IVW	49	251.126	1.10 (1.04–1.16)	0.00121149		0.736883	0.360446
	MR Egger			1.14 (1.03–1.25)	0.0110518
	Weighted median			1.10 (1.02–1.19)	0.0125034
	Weighted mode			0.96 (0.79–1.15)	0.649134
	MR-RAPS			1.10 (1.03–1.17)	0.00290573
	MR-PRESSO testᵈ				0.767
	Excluding palindromic SNPs: IVW	45	239.872	1.11 (1.04–1.17)	0.000960634		0.191132	0.561097
	Excluding confounder-associated SNPs: IVW	52	250.126	1.08 (1.03–1.14)	0.00384748		0.254435	0.510413
IHD → IID	Fixed-effect IVW	38	326.45	1.03 (0.97–1.09)	0.351993	0.351993	0.236457	0.654083
	MR Egger			1.06 (0.92–1.20)	0.42846
	Weighted median			1.00 (0.92–1.10)	0.937087
	Weighted mode			1.01 (0.87–1.18)	0.872193
	MR-RAPS			1.03 (0.97–1.10)	0.308494
	MR-PRESSO testᵈ				0.246
	Sensitivity analysis
	Excluding outliers using radial MR:
	Fixed-effect IVW	36	322.761	1.05 (0.99–1.12)	0.0792323		0.668472	0.579667
	MR Egger			1.09 (0.96–1.23)	0.193184
	Weighted median			1.01 (0.93–1.10)	0.780823
	Weighted mode			1.01 (0.87–1.17)	0.941562
	MR-RAPS			1.05 (0.99–1.12)	0.0990948
	MR-PRESSO testᵈ				0.681
	Excluding palindromic SNPs: IVW	36	332.366	1.03 (0.97–1.09)	0.31465		0.247641	0.860994
	Excluding confounder-associated SNPs: IVW	32	292.99	1.03 (0.96–1.09)	0.452086		0.35905	0.896715
IID → MI	Fixed-effect IVW	52	261.463	1.10 (1.01–1.19)	0.0229144	0.028643	0.612947	0.861287
	MR Egger			1.09 (0.94–1.25)	0.251248
	Weighted median			1.15 (1.02–1.29)	0.0208985
	Weighted mode			1.19 (0.95–1.49)	0.144035
	MR-RAPS			1.11 (1.01–1.21)	0.0285398
	MR-PRESSO testᵈ				0.626
	Sensitivity analysis
	Excluding outliers using radial MR:
	Fixed-effect IVW	50	262.373	1.13 (1.04–1.22)	0.00437575		0.898311	0.584553
	MR Egger			1.09 (0.95–1.25)	0.239767
	Weighted median			1.16 (1.04–1.30)	0.00824305
	Weighted mode			1.19 (0.94–1.51)	0.145297
	MR-RAPS			1.13 (1.04–1.24)	0.00439887
	MR-PRESSO testᵈ				0.892
	Excluding palindromic SNPs: IVW	45	252.973	1.13 (1.04–1.24)	0.00521562		0.629802	0.925051
	Excluding confounder-associated SNPs: IVW	51	249.587	1.08 (0.99–1.17)	0.068426		0.659189	0.923701
MI → IID	Fixed-effect IVW	30	740.668	1.02 (0.98–1.07)	0.256091	0.320113	0.243617	0.819579
	MR Egger			1.02 (0.93–1.10)	0.716378
	Weighted median			1.03 (0.96–1.10)	0.389391
	Weighted mode			1.04 (0.90–1.21)	0.591066
	MR-RAPS			1.03 (0.99–1.08)	0.153863
	MR-PRESSO testᵈ				0.24
	Sensitivity analysis
	Excluding outliers using radial MR:
	Fixed-effect IVW	28	637.17	1.05 (1.01–1.10)	0.0221007		0.672938	0.391167
	MR Egger			1.10 (0.99–1.21)	0.0812981
	Weighted median			1.05 (0.98–1.12)	0.171247
	Weighted mode			1.05 (0.93–1.19)	0.449181
	MR-RAPS			1.06 (1.01–1.11)	0.0192764
	MR-PRESSO testᵈ				0.682
	Excluding palindromic SNPs: IVW	26	662.974	1.04 (1.00–1.09)	0.0789867		0.538918	0.166366
	Excluding confounder-associated SNPs: IVW	28	698.923	1.01 (0.97–1.06)	0.545504		0.272378	0.454497
IID → VTE	Fixed-effect IVW	55	260.75	1.04 (0.96–1.12)	0.329008	0.329008	0.652635	0.137263
	MR Egger			0.95 (0.83–1.09)	0.500639
	Weighted median			1.01 (0.90–1.14)	0.809878
	Weighted mode			0.98 (0.78–1.24)	0.876384
	MR-RAPS			1.03 (0.95–1.13)	0.453371
	MR-PRESSO testᵈ				0.638
	Sensitivity analysis
	Excluding outliers using radial MR:
	Fixed-effect IVW	53	253.407	1.05 (0.97–1.13)	0.256328		0.917442	0.067111
	MR Egger			0.94 (0.82–1.08)	0.399722
	Weighted median			1.02 (0.92–1.14)	0.693729
	Weighted mode			0.98 (0.77–1.23)	0.840085
	MR-RAPS			1.04 (0.96–1.13)	0.342346
	MR-PRESSO testᵈ				0.921
	Excluding palindromic SNPs: IVW	48	252.686	1.06 (0.98–1.16)	0.141517		0.636939	0.104612
	Excluding confounder-associated SNPs: IVW	54	249.52	1.05 (0.97–1.13)	0.262449		0.634635	0.127065
VTE → IID	Fixed-effect IVW	32	1068.34	1.02 (0.99–1.06)	0.221527	0.320113	0.102131	0.398675
	MR Egger			1.01 (0.96–1.06)	0.776084
	Weighted median			1.03 (0.98–1.08)	0.297953
	Weighted mode			1.03 (0.98–1.08)	0.282968
	MR-RAPS			1.02 (0.98–1.06)	0.339705
	MR-PRESSO testᵈ				0.117
	Sensitivity analysis
	Excluding outliers using radial MR:
	Fixed-effect IVW	30	1107.08	1.02 (0.99–1.06)	0.240252		0.328649	0.219556
	MR Egger			1.00 (0.96–1.05)	0.907581
	Weighted median			1.03 (0.98–1.08)	0.283978
	Weighted mode			1.03 (0.98–1.08)	0.30238
	MR-RAPS			1.02 (0.98–1.06)	0.301755
	MR-PRESSO testᵈ				0.354
	Excluding palindromic SNPs: IVW	31	1079.55	1.02 (0.99–1.06)	0.209485		0.0835222	0.41595
	Excluding confounder-associated SNPs: IVW	30	1103.06	1.02 (0.99–1.06)	0.218127		0.162201	0.558459
