## Supplemental Data 20, and will be used for the link to the file on the preprint site. for "Shared genetic architecture between digestive infectious diseases and cardiovascular diseases: a genome-wide cross-trait analysis"

### Sheet: German
Supplementary Data 20. Mendelian randomisation estimates for gut microbial features in the IID–cardiovascular mediation analyses. German microbiome GWAS: 430 features; 8,956 participants. a Each block shows the IVW associations of the same microbial feature with IID and the indicated cardiovascular outcome. Primary IID-to-cardiovascular MR estimates are reported in Supplementary Data 18. b Microb…
Method	Gut microbial feature → IID			Gut microbial feature → cardiovascular outcome
	No. IVsᵇ	OR (95% CI)	Pᶜ	No. IVsᵇ	OR (95% CI)	Pᶜ
OTU99_123 (Phascolarctobacterium) abundance (ebi-gm430-GCST90011428); via IID on Atrial fibrillation and flutter.
Fixed-effect IVW	8	1.0343 (1.0070 to 1.0624)	0.0135087	8	1.0390 (1.0026 to 1.0768)	0.0356257
OTU97_97 (Clostridiales) abundance (ebi-gm430-GCST90011418); via IID on Atrial fibrillation and flutter.
Fixed-effect IVW	10	0.9595 (0.9209 to 0.9998)	0.0488457	10	0.9435 (0.8931 to 0.9966)	0.0374964
OTU97_4 (Alistipes) abundance (ebi-gm430-GCST90011398); via IID on Cardiac arrhythmias.
Fixed-effect IVW	8	0.9403 (0.8911 to 0.9921)	0.0244907	9	0.9506 (0.9049 to 0.9986)	0.0440239
OTU97_4 (Alistipes) abundance (ebi-gm430-GCST90011398); via IID on Myocardial infarction.
Fixed-effect IVW	8	0.9403 (0.8911 to 0.9921)	0.0244907	9	0.9141 (0.8497 to 0.9835)	0.0160886
OTU99_11 (Parabacteroides) abundance (ebi-gm430-GCST90011422); via IID on Atrial fibrillation and flutter.
Fixed-effect IVW	12	1.0405 (1.0037 to 1.0787)	0.0308643	12	0.9528 (0.9081 to 0.9996)	0.048334
ASV_10 (Parabacteroides) abundance (ebi-gm430-GCST90011486); via IID on Atrial fibrillation and flutter.
Fixed-effect IVW	12	1.0291 (1.0016 to 1.0573)	0.0378028	12	0.9635 (0.9293 to 0.9990)	0.0441847
ASV_10 (Parabacteroides) abundance (ebi-gm430-GCST90011486); via IID on Myocardial infarction.
Fixed-effect IVW	12	1.0291 (1.0016 to 1.0573)	0.0378028	12	0.9343 (0.8985 to 0.9715)	0.000649924
ASV_10 (Parabacteroides) abundance (ebi-gm430-GCST90011486); via IID on Ischaemic heart disease.
Fixed-effect IVW	12	1.0291 (1.0016 to 1.0573)	0.0378028	12	0.9638 (0.9391 to 0.9892)	0.00541367

### Sheet: DMP
Supplementary Data 20. Mendelian randomisation estimates for gut microbial features in the IID–cardiovascular mediation analyses. Dutch Microbiome Project (DMP) cohort: 412 features; 7,738 participants. a Each block shows the IVW associations of the same microbial feature with IID and the indicated cardiovascular outcome. Primary IID-to-cardiovascular MR estimates are reported in Supplementary Da…
Method	Gut microbial feature → IID			Gut microbial feature → cardiovascular outcome
	No. IVsᵇ	OR (95% CI)	Pᶜ	No. IVsᵇ	OR (95% CI)	Pᶜ
Lachnospiraceae bacterium 5_1_63FAA (helan_GCST90027851); via IID on Myocardial infarction.
Fixed-effect IVW	5	1.0386 (1.0060 to 1.0723)	0.0199863	5	1.0494 (1.0024 to 1.0986)	0.0393072
Heterolactic fermentation (P122.PWY) (helan_GCST90027496); via IID on Cardiac arrhythmias.
Fixed-effect IVW	5	0.9321 (0.8963 to 0.9693)	0.000434288	5	0.9592 (0.9234 to 0.9964)	0.0317145
Coenzyme A biosynthesis I (COA.PWY) (helan_GCST90027454); via IID on Myocardial infarction.
Fixed-effect IVW	8	0.9322 (0.8716 to 0.9971)	0.0408673	8	0.8900 (0.8080 to 0.9803)	0.0181459

### Sheet: MiBioGen
Supplementary Data 20. Mendelian randomisation estimates for gut microbial features in the IID–cardiovascular mediation analyses. MiBioGen consortium: 211 taxonomic features; 18,340 participants across 24 cohorts. a Each block shows the IVW associations of the same microbial feature with IID and the indicated cardiovascular outcome. Primary IID-to-cardiovascular MR estimates are reported in Suppl…
Method	Gut microbial feature → IID			Gut microbial feature → cardiovascular outcome
	No. IVsᵇ	OR (95% CI)	Pᶜ	No. IVsᵇ	OR (95% CI)	Pᶜ
Oxalobacter (196_genus.Oxalobacter.id.2978); via IID on Atrial fibrillation and flutter.
Fixed-effect IVW	11	1.0509 (1.0086 to 1.0950)	0.0179319	9	1.0643 (1.0002 to 1.1326)	0.0492382
Oxalobacter (196_genus.Oxalobacter.id.2978); via IID on Cardiac arrhythmias.
Fixed-effect IVW	11	1.0509 (1.0086 to 1.0950)	0.0179319	9	1.0540 (1.0084 to 1.1016)	0.0197393
Oxalobacter (196_genus.Oxalobacter.id.2978); via IID on Myocardial infarction.
Fixed-effect IVW	11	1.0509 (1.0086 to 1.0950)	0.0179319	11	1.0721 (1.0105 to 1.1375)	0.021117
Coriobacteriia (196_class.Coriobacteriia.id.809); via IID on Ischaemic heart disease.
Fixed-effect IVW	14	1.0966 (1.0183 to 1.1810)	0.0146633	14	0.8930 (0.8319 to 0.9586)	0.00174733
Coriobacteriaceae (196_family.Coriobacteriaceae.id.811); via IID on Ischaemic heart disease.
Fixed-effect IVW	14	1.0966 (1.0183 to 1.1810)	0.0146633	14	0.8930 (0.8319 to 0.9586)	0.00174733
Coriobacteriales (196_order.Coriobacteriales.id.810); via IID on Ischaemic heart disease.
Fixed-effect IVW	14	1.0966 (1.0183 to 1.1810)	0.0146633	14	0.8930 (0.8319 to 0.9586)	0.00174733
